# Air temperature and thrombotic cardiovascular disease in England: case time series studies using whole-population electronic health records during 2020-2022

**DOI:** 10.64898/2026.09.02.26358673

**Authors:** Isabel Johanna Walter, Alexia Sampri, Thomas Bolton, Stelios Boulitsakis Logothetis, Shivang Pandey, Leonardo Olivetti, Manuel Martellini O Nocentini, Nathalie Conrad, Yueying Li, Fionna Chalmers, James Farrell, Rachel Denholm, Samantha Ip, Luigi Filippo Brizzi, Gabriele Messori, Arturo De La Cruz Libardi, Antonio Gasparrini, Angela Wood, Elena Raffetti, the CVD-COVID-UK/COVID-IMPACT Consortium

**Author notes:** Corresponding author Isabel Johanna Walter, MD Department of Global Public Health Karolinska Institutet, SE-171 77 Stockholm, Sweden. Conflicts of interest: None declared.

## Abstract

**Background:** Hot and cold air temperatures have been associated with fatal thrombotic cardiovascular disease, but evidence for non-fatal outcomes and drivers of susceptibility remains limited. Given the lasting cardiovascular effects of COVID-19 and its potential interaction with temperature exposure, we examined the impact of air temperature on thrombotic cardiovascular disease, as well as effect modification by COVID-19 and person-level characteristics.

**Methods:** We conducted case time series studies using whole-population electronic health records in England (Jan 2020-Dec 2022), linked with small-area daily mean air temperature. We estimated cumulative short-term effects of temperature on arterial thrombotic events (AEs), venous thrombotic events (VEs), acute myocardial infarction (AMI), and ischaemic stroke (IS), using conditional Poisson regression with distributed lag non-linear models, including interactions with COVID-19 status and person-level characteristics.

**Results:** Among 49,080,575 individuals, we identified 604,655 AEs, 215,090 VEs, 275,390 AMIs, and 231,485 ISs. Hot temperatures (99th percentile 23.1°C vs median 10.8°C) were associated with higher VE risk over 21 days (incidence rate ratio [IRR] 1.33, 95% CI 1.21-1.47), particularly among older adults, those with pre-existing conditions, and individuals of Black ethnic group. Cold temperatures (1st percentile -0.7°C vs median) were associated with AMI over 14 days (IRR 1.13, 95% CI 1.05-1.21), especially among those aged ≥65 years. No associations were found for AEs or IS. Cold temperatures increased VE risk among individuals with COVID-19 in the prior 6 months (IRR 1.40, 95% CI 1.05- 1.86), but not others.

**Conclusions:** Susceptibility to temperature-related thrombotic events varies across population groups and may change following recent infectious disease, such as COVID-19.
