## Supplemental Table S10 for "Air temperature and thrombotic cardiovascular disease in England: case time series studies using whole-population electronic health records during 2020-2022"

### Sheet: CCU076_01_tmean_pm2p5_distribut
percentile	tmean_20_22	tmean_20_21	pm2p5_20_21	tmean_20_22_North West	tmean_20_21_North West	pm2p5_20_21_North West	tmean_20_22_Yorkshire and The Humber	tmean_20_21_Yorkshire and The Humber	pm2p5_20_21_Yorkshire and The Humber	tmean_20_22_East Midlands	tmean_20_21_East Midlands	pm2p5_20_21_East Midlands	tmean_20_22_West Midlands	tmean_20_21_West Midlands	pm2p5_20_21_West Midlands	tmean_20_22_South West	tmean_20_21_South West	pm2p5_20_21_South West	tmean_20_22_East of England	tmean_20_21_East of England	pm2p5_20_21_East of England	tmean_20_22_South East	tmean_20_21_South East	pm2p5_20_21_South East	tmean_20_22_North East	tmean_20_21_North East	pm2p5_20_21_North East	tmean_20_22_London	tmean_20_21_London	pm2p5_20_21_London
0.0%	-6.52064	-5.89182	0.277907	-6.52064	-5.47686	1.25091	-5.33152	-5.33152	1.55205	-4.62798	-4.31344	1.53556	-6.35137	-3.67675	0.989284	-6.50427	-3.67954	1.01224	-5.82836	-4.04937	1.07525	-6.4798	-3.56337	0.277907	-6.19332	-5.89182	0.960554	-4.70065	-3.06728	1.2758
0.1%	-2.79481	-1.85527	2.38114	-3.07652	-1.58144	2.33974	-2.59195	-1.97452	2.37332	-2.59374	-2.03591	2.36159	-2.6954	-1.96811	2.22658	-2.36177	-1.44246	2.69007	-3.43063	-2.0141	2.85126	-2.87235	-1.99371	2.87957	-2.793	-2.54385	1.93582	-2.20934	-1.33105	2.98861
0.2%	-2.29021	-1.4906	2.55805	-2.61912	-1.28225	2.496	-2.20132	-1.65229	2.55496	-2.20765	-1.72801	2.52	-2.24373	-1.65416	2.33422	-1.80917	-1.06633	2.82124	-2.91732	-1.70977	3.05355	-2.32647	-1.55876	3.03513	-2.37475	-1.91943	2.08665	-1.66752	-1.12275	3.16844
0.3%	-1.9405	-1.27221	2.6784	-2.2569	-1.02669	2.60254	-1.91805	-1.42188	2.65991	-1.9622	-1.52195	2.63144	-1.97732	-1.37276	2.40943	-1.46331	-0.767531	2.91022	-2.47943	-1.49347	3.19276	-2.0014	-1.31794	3.14704	-2.01116	-1.5005	2.19224	-1.37547	-0.978421	3.29351
0.4%	-1.66413	-1.10016	2.77122	-1.86405	-0.829686	2.68838	-1.68359	-1.24702	2.73465	-1.74537	-1.37918	2.71883	-1.74523	-1.19804	2.47191	-1.21213	-0.532454	2.97899	-2.14148	-1.35037	3.30552	-1.7375	-1.14224	3.238	-1.66873	-1.21551	2.26928	-1.18522	-0.855225	3.40194
0.5%	-1.43857	-0.951882	2.84642	-1.5795	-0.648746	2.75793	-1.46323	-1.08994	2.79867	-1.57627	-1.25487	2.79181	-1.53529	-1.06795	2.53124	-0.981824	-0.334532	3.03832	-1.88825	-1.21734	3.39564	-1.51567	-1.00063	3.31366	-1.38224	-0.992473	2.33214	-1.04594	-0.707995	3.5034
0.6%	-1.25799	-0.80373	2.91101	-1.37226	-0.480633	2.81976	-1.28413	-0.941416	2.85876	-1.43579	-1.13934	2.86159	-1.34193	-0.956948	2.58829	-0.784441	-0.16901	3.08713	-1.6692	-1.09875	3.46893	-1.32085	-0.854166	3.37929	-1.16922	-0.775406	2.38289	-0.932031	-0.512017	3.59095
0.7%	-1.10358	-0.645722	2.96633	-1.15654	-0.33458	2.8733	-1.1232	-0.804462	2.91102	-1.31955	-1.02344	2.92445	-1.20288	-0.820676	2.64252	-0.618544	-0.0187617	3.13203	-1.46959	-0.989834	3.53224	-1.15934	-0.692603	3.43363	-0.982461	-0.582196	2.43042	-0.817486	-0.350636	3.66286
0.8%	-0.967673	-0.486771	3.01586	-0.959215	-0.208045	2.92182	-0.971853	-0.68058	2.95464	-1.20646	-0.908831	2.98333	-1.1005	-0.665044	2.69379	-0.449294	0.136937	3.17169	-1.31539	-0.880648	3.58826	-1.02194	-0.523382	3.4833	-0.807682	-0.438608	2.47269	-0.692316	-0.196322	3.72571
0.9%	-0.833893	-0.341584	3.06136	-0.790966	-0.0901975	2.9661	-0.842134	-0.564406	2.99534	-1.09262	-0.793664	3.03546	-1.00715	-0.524933	2.74355	-0.293875	0.300204	3.20925	-1.16773	-0.766516	3.63646	-0.886209	-0.357238	3.5271	-0.63605	-0.309736	2.51084	-0.555466	-0.0236201	3.77953
1.0%	-0.6953	-0.207557	3.10249	-0.626049	0.0132478	3.00653	-0.710158	-0.450444	3.03104	-0.976352	-0.663057	3.08368	-0.915328	-0.388818	2.78831	-0.141792	0.430845	3.24262	-1.04375	-0.632012	3.67901	-0.75321	-0.202407	3.56791	-0.482841	-0.182498	2.54453	-0.433564	0.217096	3.82922
2.0%	0.580139	0.88409	3.39482	0.63461	0.905224	3.28803	0.244921	0.372455	3.30283	0.207537	0.433384	3.39161	0.261635	0.525812	3.10145	1.23706	1.54409	3.47904	0.431927	0.767077	3.98358	0.792572	1.10729	3.83898	0.514625	0.643745	2.76727	1.23835	1.61151	4.18058
3.0%	1.56129	1.66754	3.58473	1.52691	1.5717	3.47011	1.0521	1.06158	3.47639	1.0205	1.13116	3.5776	1.1618	1.26148	3.28446	2.15346	2.25695	3.63298	1.50319	1.58731	4.17447	1.77073	1.90096	4.01486	1.21564	1.24766	2.91127	2.15915	2.28374	4.40321
4.0%	2.26539	2.26665	3.72821	2.22737	2.16292	3.60502	1.82897	1.74741	3.60591	1.863	1.87285	3.71316	1.92015	1.99652	3.41103	2.79653	2.83189	3.7568	2.23929	2.23058	4.31092	2.4442	2.45136	4.15484	1.81039	1.76209	3.0181	2.77431	2.83713	4.57441
5.0%	2.78305	2.73224	3.84792	2.76444	2.66544	3.71265	2.35094	2.25167	3.71091	2.40392	2.35974	3.81802	2.46761	2.4612	3.5157	3.33192	3.36464	3.8611	2.81571	2.76936	4.42254	2.999	2.94177	4.27148	2.34134	2.27546	3.11136	3.41361	3.40856	4.71535
6.0%	3.20706	3.13065	3.95195	3.16786	3.05663	3.80414	2.75593	2.64619	3.80875	2.82038	2.73958	3.90633	2.88228	2.81161	3.60614	3.77266	3.83496	3.95264	3.21437	3.14133	4.51901	3.44967	3.38569	4.37627	2.77168	2.67493	3.19408	3.85953	3.81287	4.83691
7.0%	3.55159	3.46962	4.04636	3.49363	3.38441	3.88617	3.06579	2.95984	3.89897	3.19706	3.06893	3.98356	3.27078	3.16878	3.68545	4.14957	4.22933	4.03465	3.52163	3.4464	4.60281	3.8082	3.75971	4.47473	3.07856	2.97719	3.26926	4.22804	4.16744	4.94459
8.0%	3.8382	3.75706	4.13377	3.7676	3.65909	3.95987	3.33227	3.21123	3.98162	3.51092	3.4008	4.05494	3.5789	3.49632	3.75859	4.48432	4.55056	4.1099	3.78632	3.71792	4.67876	4.12014	4.08932	4.5704	3.32962	3.20876	3.33855	4.53368	4.48958	5.04317
9.0%	4.09298	4.01351	4.21569	4.01217	3.89383	4.02882	3.57539	3.44052	4.05837	3.75639	3.65339	4.12323	3.81693	3.74879	3.82764	4.76753	4.82249	4.17973	4.01507	3.94773	4.75039	4.39008	4.37666	4.66376	3.54328	3.41217	3.40311	4.81079	4.79099	5.13362
10.0%	4.32948	4.25484	4.29295	4.23816	4.12128	4.09451	3.80714	3.6607	4.12827	3.9655	3.86997	4.18855	4.02445	3.96929	3.89236	5.01813	5.06858	4.24584	4.24306	4.17127	4.81795	4.63197	4.63166	4.7493	3.75092	3.59343	3.46489	5.04749	5.03567	5.21847
11.0%	4.55259	4.4791	4.36682	4.43635	4.32875	4.157	4.01242	3.8745	4.19341	4.15786	4.06159	4.25083	4.22744	4.17239	3.95399	5.24822	5.29391	4.30884	4.45901	4.38593	4.88241	4.85198	4.85668	4.82762	3.95288	3.78111	3.5238	5.26087	5.24751	5.29997
12.0%	4.7672	4.69618	4.43762	4.62771	4.51876	4.21736	4.20968	4.06972	4.25477	4.33881	4.23994	4.31168	4.43715	4.37931	4.01388	5.46684	5.50597	4.36977	4.66185	4.57979	4.94471	5.05685	5.06058	4.90169	4.1437	3.9656	3.57996	5.45651	5.42933	5.37791
13.0%	4.97184	4.90513	4.50606	4.82579	4.71114	4.27631	4.3976	4.26119	4.31341	4.51798	4.41218	4.37097	4.6516	4.58667	4.07358	5.67153	5.69918	4.42847	4.85118	4.76243	5.0053	5.25352	5.25154	4.9741	4.33094	4.14584	3.63309	5.65367	5.60652	5.45246
14.0%	5.16697	5.10661	4.57267	5.01699	4.90706	4.33366	4.58589	4.44794	4.36942	4.70158	4.57883	4.42789	4.857	4.78382	4.13366	5.86777	5.87908	4.4867	5.03207	4.94306	5.06499	5.44363	5.43008	5.04326	4.52009	4.32505	3.68414	5.85452	5.78073	5.52527
15.0%	5.35371	5.29809	4.63806	5.20633	5.10139	4.39039	4.77147	4.64035	4.42353	4.88981	4.75904	4.48282	5.05385	4.9876	4.19451	6.05213	6.04527	4.54214	5.21209	5.11806	5.1239	5.62884	5.59888	5.10991	4.69938	4.50849	3.73189	6.05447	5.9659	5.59628
16.0%	5.53329	5.47823	4.70185	5.38434	5.29644	4.44449	4.95289	4.83678	4.47662	5.07841	4.94828	4.53671	5.22909	5.17109	4.25461	6.23002	6.20316	4.59739	5.39623	5.29906	5.18186	5.81089	5.75968	5.17433	4.87542	4.6866	3.77863	6.25248	6.15499	5.66521
17.0%	5.70909	5.64886	4.764	5.55936	5.48166	4.49788	5.13421	5.03698	4.52819	5.27092	5.14712	4.5913	5.39275	5.33938	4.31478	6.40977	6.35889	4.65197	5.57561	5.47808	5.23837	5.99306	5.9205	5.23683	5.04624	4.86266	3.82436	6.44435	6.35342	5.73312
18.0%	5.88239	5.81307	4.82479	5.73506	5.66583	4.54959	5.30643	5.23395	4.57985	5.45028	5.35049	4.64502	5.54471	5.49081	4.37339	6.58221	6.51269	4.70525	5.74674	5.64414	5.29482	6.16966	6.07923	5.29782	5.21473	5.03193	3.86858	6.63269	6.53509	5.80046
19.0%	6.05166	5.97207	4.88449	5.90468	5.84192	4.60123	5.48343	5.42192	4.63135	5.61708	5.53142	4.6984	5.69673	5.63128	4.43097	6.74444	6.66012	4.7577	5.91544	5.80569	5.35021	6.34294	6.23054	5.35925	5.3771	5.19875	3.91157	6.81422	6.70377	5.86663
20.0%	6.21654	6.12545	4.94361	6.06367	6.00218	4.65207	5.6546	5.60624	4.68239	5.77595	5.68879	4.7518	5.85977	5.77614	4.48824	6.90012	6.79935	4.80892	6.08812	5.95712	5.40484	6.51985	6.38188	5.41972	5.53798	5.36587	3.95401	6.99154	6.86361	5.93207
21.0%	6.37956	6.27442	5.00163	6.22007	6.15101	4.70275	5.81421	5.77111	4.73196	5.9319	5.83563	4.80426	6.01927	5.92233	4.54512	7.04999	6.93706	4.85993	6.26415	6.11264	5.45856	6.6866	6.53463	5.48002	5.69636	5.53786	3.99488	7.16083	7.01696	5.9969
22.0%	6.53867	6.42086	5.05916	6.37663	6.29382	4.75293	5.97183	5.92778	4.7817	6.08404	5.97967	4.85656	6.16555	6.05489	4.60146	7.19763	7.06922	4.91038	6.43018	6.2683	5.51123	6.85088	6.68356	5.53968	5.84351	5.70798	4.03601	7.3231	7.16282	6.06178
23.0%	6.69345	6.56405	5.11598	6.52648	6.43292	4.80284	6.12553	6.07737	4.83134	6.23722	6.12093	4.90839	6.30661	6.18023	4.65794	7.34628	7.20098	4.95986	6.59014	6.41661	5.56392	7.01103	6.83181	5.59977	5.98235	5.86209	4.07608	7.47964	7.30576	6.12605
24.0%	6.84607	6.70586	5.17222	6.6726	6.56844	4.85228	6.2773	6.21793	4.88085	6.39027	6.26333	4.96102	6.45061	6.30122	4.71398	7.49566	7.33725	5.00857	6.74787	6.55897	5.61733	7.16174	6.98023	5.65977	6.12297	6.00338	4.11582	7.6251	7.44828	6.19035
25.0%	6.99752	6.84734	5.22802	6.81235	6.70181	4.90124	6.42471	6.35234	4.93043	6.53388	6.40184	5.01268	6.59597	6.42834	4.76948	7.64975	7.47525	5.05654	6.90359	6.70262	5.67229	7.31088	7.12311	5.71945	6.25854	6.14629	4.15571	7.76721	7.5846	6.2544
26.0%	7.14536	6.98803	5.28378	6.95251	6.83252	4.95018	6.56624	6.48468	4.97974	6.67756	6.53491	5.06469	6.74396	6.55868	4.82424	7.80543	7.61769	5.10421	7.05815	6.85021	5.7275	7.45669	7.262	5.77999	6.39055	6.28201	4.19548	7.91567	7.7174	6.31899
27.0%	7.29153	7.1256	5.33997	7.08745	6.96461	4.99853	6.70169	6.6122	5.02912	6.82538	6.66729	5.11575	6.89106	6.69609	4.87893	7.95821	7.76267	5.15154	7.20739	6.99623	5.78304	7.60135	7.40031	5.84069	6.52143	6.40891	4.23518	8.07735	7.85338	6.38413
28.0%	7.43944	7.26149	5.39596	7.21528	7.09266	5.04689	6.83926	6.73668	5.07957	6.97844	6.805	5.16698	7.03719	6.84286	4.93406	8.1127	7.90852	5.19856	7.35949	7.13906	5.8397	7.75465	7.53416	5.90171	6.65379	6.53693	4.27463	8.23837	8.00358	6.44873
29.0%	7.58719	7.39976	5.45194	7.34261	7.21484	5.09538	6.9773	6.86247	5.13003	7.12814	6.94805	5.21861	7.1864	6.98769	4.98866	8.26507	8.05576	5.24561	7.51244	7.27844	5.89731	7.91287	7.67117	5.96392	6.78122	6.66628	4.31279	8.39982	8.1516	6.51425
30.0%	7.73999	7.53798	5.50777	7.47402	7.33568	5.14368	7.11465	6.98751	5.18055	7.27757	7.0891	5.26984	7.34341	7.13667	5.04328	8.4122	8.20485	5.29302	7.67258	7.41871	5.9554	8.07213	7.81705	6.02572	6.90889	6.79295	4.35189	8.55831	8.31147	6.58015
31.0%	7.89403	7.67987	5.56387	7.60977	7.46242	5.19148	7.25417	7.11122	5.23168	7.428	7.22513	5.32105	7.50353	7.29302	5.09699	8.55613	8.35203	5.33984	7.83529	7.56302	6.01458	8.23361	7.96473	6.08787	7.04005	6.91816	4.38996	8.71777	8.46674	6.64538
32.0%	8.05073	7.82465	5.62021	7.74972	7.59068	5.23977	7.39285	7.23949	5.28307	7.5851	7.36179	5.37327	7.67426	7.4521	5.1499	8.69927	8.49738	5.38711	7.99116	7.71064	6.07397	8.39384	8.11696	6.15077	7.17879	7.04695	4.42926	8.8725	8.62078	6.71183
33.0%	8.20711	7.9712	5.67727	7.89084	7.72439	5.2879	7.53198	7.36838	5.33488	7.74836	7.50334	5.42634	7.85083	7.62204	5.20342	8.84167	8.64301	5.43503	8.14597	7.86172	6.13404	8.55145	8.27489	6.21367	7.32516	7.18172	4.46829	9.03402	8.77491	6.77861
34.0%	8.36323	8.11791	5.73492	8.0367	7.85727	5.33691	7.67372	7.49815	5.38639	7.91012	7.65574	5.47931	8.02234	7.79979	5.25744	8.98326	8.78927	5.48227	8.30369	8.01522	6.19449	8.70755	8.43435	6.27715	7.47557	7.31944	4.50746	9.19793	8.9246	6.84534
35.0%	8.51714	8.26722	5.79324	8.18669	7.98958	5.38609	7.82358	7.63062	5.43826	8.06643	7.81035	5.53244	8.18506	7.97066	5.31308	9.1195	8.92959	5.53025	8.46092	8.16684	6.2554	8.86362	8.59213	6.34194	7.62206	7.46072	4.54704	9.35736	9.07754	6.91036
36.0%	8.67159	8.41559	5.85174	8.33435	8.12888	5.43603	7.97426	7.76687	5.48984	8.21873	7.96392	5.58618	8.34563	8.12894	5.37009	9.25886	9.06476	5.57804	8.62083	8.33401	6.31663	9.02418	8.74814	6.40709	7.77597	7.59837	4.58675	9.5156	9.2304	6.97555
37.0%	8.82854	8.55971	5.91105	8.47749	8.26678	5.48651	8.1347	7.90684	5.54157	8.37501	8.11187	5.64077	8.50441	8.2804	5.42792	9.3973	9.1976	5.62627	8.7884	8.50514	6.37907	9.18429	8.90575	6.47342	7.93028	7.73501	4.62673	9.67118	9.37987	7.04187
38.0%	8.98779	8.70539	5.97125	8.62201	8.40223	5.53777	8.29351	8.04883	5.59343	8.53425	8.26422	5.69627	8.65023	8.42494	5.48529	9.52873	9.33101	5.67578	8.96	8.67265	6.44094	9.34965	9.06734	6.53906	8.07816	7.87013	4.66714	9.834	9.53184	7.10959
39.0%	9.1479	8.85237	6.0323	8.77878	8.52965	5.58934	8.45605	8.18835	5.64648	8.69876	8.40907	5.75276	8.7919	8.55932	5.54382	9.66003	9.4579	5.7266	9.1317	8.84556	6.50299	9.51697	9.23219	6.60479	8.22366	7.99737	4.70854	9.98602	9.68883	7.17774
40.0%	9.30695	9.00049	6.0945	8.94505	8.6617	5.64189	8.61311	8.32935	5.70106	8.86407	8.55541	5.81044	8.93756	8.68462	5.60276	9.79138	9.58185	5.77776	9.30328	9.01633	6.56563	9.67797	9.39802	6.67116	8.3669	8.12498	4.74999	10.1321	9.8562	7.24617
41.0%	9.4661	9.15077	6.15763	9.11028	8.8014	5.69482	8.77935	8.46727	5.75669	9.02969	8.70323	5.86753	9.08839	8.80757	5.66227	9.92484	9.70907	5.83001	9.47281	9.18746	6.62926	9.83139	9.56176	6.73722	8.51368	8.25094	4.79257	10.2889	10.0078	7.3154
42.0%	9.62124	9.30114	6.22159	9.26844	8.94763	5.74871	8.94301	8.5997	5.81332	9.19951	8.85245	5.92504	9.24291	8.93329	5.72174	10.0602	9.83658	5.88287	9.63697	9.3633	6.69288	9.9817	9.71752	6.80381	8.67195	8.3746	4.83447	10.4456	10.1622	7.38589
43.0%	9.77453	9.45322	6.28685	9.42922	9.09255	5.80294	9.10514	8.7422	5.86989	9.36324	9.0022	5.98437	9.39604	9.06516	5.781	10.1976	9.96585	5.9362	9.79209	9.53606	6.75748	10.1307	9.86411	6.87142	8.83408	8.49729	4.87812	10.6078	10.3209	7.45753
44.0%	9.92399	9.60358	6.35345	9.58942	9.23084	5.85755	9.26392	8.88704	5.92868	9.52625	9.15746	6.04565	9.54839	9.20069	5.84045	10.3376	10.0956	5.99088	9.94144	9.69535	6.82344	10.2766	10.0092	6.9398	9.00359	8.62854	4.92232	10.7751	10.475	7.52998
45.0%	10.0717	9.75379	6.42116	9.75002	9.37331	5.91377	9.4225	9.03024	5.98834	9.68243	9.309	6.10724	9.69867	9.34258	5.89997	10.479	10.2272	6.04687	10.0861	9.84095	6.89103	10.4208	10.1485	7.00875	9.17194	8.76296	4.96662	10.9386	10.633	7.60305
46.0%	10.2224	9.90001	6.48962	9.90671	9.51628	5.96995	9.58199	9.18175	6.0486	9.83172	9.46118	6.17053	9.84346	9.48377	5.96246	10.6233	10.3594	6.10428	10.231	9.97831	6.95958	10.5653	10.2863	7.07792	9.33345	8.90873	5.01151	11.0917	10.7931	7.677
47.0%	10.3746	10.0448	6.55907	10.0578	9.66151	6.02743	9.73465	9.33385	6.10997	9.9763	9.61128	6.23412	9.98871	9.63107	6.02739	10.7669	10.4932	6.16236	10.3755	10.1118	7.02972	10.7149	10.4212	7.14832	9.49183	9.05323	5.05784	11.2486	10.9429	7.75239
48.0%	10.5288	10.1925	6.62942	10.2163	9.80606	6.08601	9.88602	9.49195	6.1721	10.1269	9.75939	6.29892	10.1414	9.77716	6.09549	10.9077	10.6306	6.22224	10.5313	10.2431	7.10019	10.8667	10.5558	7.21957	9.65212	9.20767	5.10426	11.4064	11.0798	7.8291
49.0%	10.6879	10.343	6.70085	10.3746	9.95267	6.14671	10.04	9.64999	6.23589	10.2838	9.90093	6.36399	10.3034	9.91467	6.16589	11.053	10.7678	6.2839	10.6934	10.3769	7.17213	11.0231	10.6978	7.29194	9.81263	9.3625	5.15226	11.5613	11.2155	7.9084
50.0%	10.847	10.4939	6.77338	10.5337	10.104	6.2095	10.1924	9.80359	6.3004	10.4438	10.0446	6.43065	10.4705	10.0584	6.23693	11.2054	10.9008	6.34676	10.8572	10.5243	7.24608	11.1849	10.8425	7.36551	9.96912	9.52042	5.20217	11.717	11.3581	7.98975
51.0%	11.0079	10.6508	6.84772	10.6978	10.268	6.27507	10.3464	9.962	6.36706	10.6072	10.2025	6.49793	10.6438	10.2099	6.30969	11.3632	11.04	6.41011	11.0318	10.6718	7.32259	11.3542	10.992	7.44075	10.1193	9.68386	5.25106	11.8781	11.5008	8.07437
52.0%	11.1707	10.8091	6.92355	10.8578	10.4293	6.34293	10.4982	10.1237	6.43522	10.774	10.3695	6.56522	10.816	10.3773	6.38459	11.5287	11.1841	6.47531	11.214	10.8235	7.40123	11.5285	11.1497	7.51718	10.2765	9.8453	5.30376	12.0531	11.6532	8.16104
53.0%	11.3373	10.9692	7.00131	11.0181	10.5949	6.41302	10.6544	10.287	6.5039	10.9403	10.5435	6.63437	10.9907	10.5486	6.46195	11.698	11.3371	6.54217	11.3988	10.9945	7.48235	11.7131	11.3205	7.59657	10.4272	10.0014	5.35826	12.2583	11.8024	8.24907
54.0%	11.5091	11.1329	7.08091	11.1799	10.7626	6.48573	10.8125	10.4466	6.57354	11.1087	10.7262	6.70415	11.1586	10.7296	6.54005	11.8711	11.497	6.60939	11.5894	11.1842	7.56618	11.9022	11.5039	7.67897	10.5796	10.1534	5.41362	12.4847	11.9678	8.33951
55.0%	11.6878	11.3015	7.16259	11.3406	10.9258	6.56033	10.9802	10.6101	6.64494	11.2779	10.9012	6.77736	11.3237	10.9204	6.62049	12.0511	11.6635	6.67791	11.784	11.393	7.65225	12.0924	11.7055	7.76324	10.7324	10.3137	5.46937	12.7114	12.1769	8.43189
56.0%	11.8728	11.4792	7.24583	11.5107	11.097	6.63726	11.1488	10.7793	6.71783	11.4615	11.0819	6.85435	11.4988	11.1122	6.70356	12.2317	11.8403	6.74743	11.9974	11.6167	7.74095	12.2898	11.9116	7.85148	10.8827	10.4666	5.52709	12.9311	12.4431	8.52629
57.0%	12.0666	11.6691	7.33117	11.6874	11.2728	6.7166	11.3198	10.9572	6.79252	11.6615	11.2589	6.93584	11.6841	11.301	6.78902	12.4184	12.0355	6.81919	12.2064	11.8508	7.83275	12.485	12.1214	7.94222	11.0362	10.6259	5.58572	13.1325	12.7409	8.62449
58.0%	12.2677	11.8654	7.4188	11.8642	11.4545	6.79779	11.4883	11.134	6.86939	11.8749	11.4545	7.02013	11.8922	11.4943	6.87896	12.6015	12.2398	6.89125	12.412	12.0989	7.92683	12.6749	12.3362	8.0366	11.1988	10.7813	5.64503	13.3239	13.0004	8.72541
59.0%	12.4685	12.0788	7.50937	12.047	11.6524	6.88206	11.6652	11.3044	6.94833	12.0891	11.6739	7.10897	12.118	11.6949	6.97086	12.7833	12.4624	6.96638	12.6062	12.3231	8.024	12.8605	12.5407	8.13446	11.3749	10.9352	5.70617	13.4989	13.2232	8.8308
60.0%	12.6641	12.3056	7.60315	12.2332	11.8458	6.97185	11.8494	11.4725	7.03188	12.3041	11.9067	7.20229	12.3404	11.9103	7.06373	12.9633	12.6824	7.04321	12.8031	12.5215	8.12402	13.0476	12.7442	8.23543	11.5601	11.0979	5.7702	13.6619	13.4132	8.9421
61.0%	12.858	12.5302	7.70017	12.4205	12.0467	7.06455	12.0484	11.6593	7.12011	12.506	12.138	7.3004	12.5539	12.156	7.15788	13.1403	12.8923	7.12327	12.9996	12.7159	8.22907	13.2371	12.9498	8.34087	11.747	11.2802	5.83675	13.8322	13.5817	9.0585
62.0%	13.0476	12.7556	7.8011	12.6024	12.2535	7.16266	12.253	11.8598	7.21053	12.7018	12.379	7.4015	12.7568	12.4033	7.25398	13.3153	13.0981	7.20325	13.2032	12.912	8.34036	13.4312	13.1559	8.45181	11.9267	11.4818	5.90429	14.0125	13.7536	9.18056
63.0%	13.2341	12.9745	7.90547	12.7832	12.4529	7.26231	12.4611	12.0853	7.30413	12.899	12.6108	7.50501	12.9504	12.6545	7.35288	13.4888	13.2989	7.28677	13.4088	13.1144	8.45572	13.6313	13.3665	8.56656	12.1128	11.6969	5.97429	14.2236	13.9332	9.30857
64.0%	13.4165	13.1844	8.01331	12.9575	12.6495	7.36556	12.6665	12.3282	7.40133	13.0972	12.8485	7.61357	13.1404	12.8896	7.45441	13.6605	13.4914	7.37227	13.6141	13.3231	8.57543	13.8307	13.588	8.68362	12.3011	11.9172	6.04623	14.4481	14.1475	9.44504
65.0%	13.5935	13.3839	8.1257	13.1218	12.8485	7.47214	12.8677	12.5803	7.50464	13.2865	13.0787	7.7261	13.3257	13.1099	7.56164	13.8279	13.6811	7.46067	13.8168	13.5248	8.69864	14.0312	13.8117	8.80544	12.477	12.1463	6.11943	14.6719	14.385	9.58634
66.0%	13.7709	13.5723	8.24165	13.2869	13.041	7.58567	13.0737	12.8241	7.6133	13.4711	13.287	7.84385	13.4996	13.32	7.67547	13.9892	13.8621	7.55181	14.018	13.7331	8.82676	14.225	14.0453	8.93174	12.6482	12.3767	6.19625	14.906	14.6189	9.7311
67.0%	13.9475	13.7603	8.36254	13.4517	13.2324	7.70812	13.2658	13.06	7.72822	13.6503	13.4807	7.96548	13.6696	13.5078	7.79182	14.1473	14.0348	7.64594	14.2188	13.9507	8.96128	14.418	14.2706	9.06478	12.8251	12.5935	6.27722	15.1334	14.8788	9.88419
68.0%	14.1252	13.9496	8.48861	13.6132	13.4222	7.83555	13.4483	13.2727	7.85065	13.8311	13.6682	8.09034	13.84	13.6924	7.91153	14.3029	14.2027	7.74337	14.4364	14.1852	9.09863	14.6055	14.4838	9.20318	13.0052	12.8135	6.36281	15.3627	15.135	10.0436
69.0%	14.3057	14.1418	8.61962	13.7751	13.599	7.9658	13.632	13.4699	7.97747	14.0157	13.859	8.21679	14.0018	13.8841	8.03579	14.4577	14.3646	7.84506	14.656	14.4289	9.24214	14.7876	14.6818	9.34652	13.1793	13.0321	6.45038	15.5907	15.4053	10.2086
70.0%	14.4862	14.3357	8.75665	13.9358	13.7741	8.09954	13.8168	13.6659	8.11247	14.2044	14.0513	8.34952	14.163	14.0638	8.16768	14.6108	14.5224	7.95173	14.865	14.6848	9.39434	14.9654	14.8644	9.49636	13.3444	13.2245	6.54098	15.7983	15.6573	10.381
71.0%	14.6642	14.5276	8.90004	14.0944	13.9479	8.23435	13.9943	13.8558	8.25062	14.3885	14.2493	8.48369	14.3263	14.2388	8.30805	14.7604	14.6734	8.06335	15.0697	14.9265	9.55309	15.1487	15.0441	9.65248	13.5089	13.3936	6.63688	15.9856	15.8692	10.5622
72.0%	14.8429	14.7168	9.05049	14.2534	14.1195	8.37241	14.1716	14.0309	8.39576	14.5687	14.4427	8.62533	14.4953	14.4207	8.45321	14.9084	14.8229	8.1798	15.2713	15.154	9.72415	15.3258	15.2262	9.8127	13.6624	13.5523	6.73461	16.1507	16.0508	10.7612
73.0%	15.0235	14.9068	9.20893	14.4149	14.2964	8.51694	14.3443	14.2098	8.5476	14.7443	14.6359	8.77472	14.6689	14.6076	8.60423	15.0597	14.9769	8.3032	15.4623	15.3593	9.90094	15.4962	15.396	9.98021	13.8151	13.6953	6.83606	16.3084	16.2044	10.9804
74.0%	15.2059	15.0974	9.37562	14.573	14.4763	8.67062	14.5129	14.3842	8.70724	14.9197	14.8275	8.92746	14.8468	14.8023	8.76081	15.2057	15.1275	8.43475	15.6407	15.5444	10.0826	15.6614	15.566	10.1543	13.9689	13.8381	6.94398	16.4701	16.3615	11.2156
75.0%	15.389	15.2864	9.55084	14.7273	14.6491	8.83471	14.6806	14.5508	8.87616	15.0962	15.0184	9.0895	15.0301	15.0131	8.92379	15.355	15.2758	8.57583	15.8273	15.7165	10.2696	15.8179	15.7242	10.3355	14.1253	13.9815	7.06057	16.6172	16.516	11.4669
76.0%	15.571	15.4728	9.73484	14.8902	14.8131	9.00991	14.8474	14.717	9.05049	15.2783	15.207	9.25655	15.2188	15.2225	9.09742	15.5075	15.4319	8.72553	16.0103	15.8993	10.4727	15.9737	15.8713	10.5232	14.2823	14.1264	7.18557	16.7624	16.6564	11.7376
77.0%	15.7485	15.6516	9.92803	15.0573	14.9785	9.19218	15.0146	14.8855	9.23313	15.4652	15.3903	9.43	15.4093	15.4117	9.28798	15.6571	15.5889	8.8842	16.1888	16.0681	10.6846	16.1301	16.0172	10.7171	14.43	14.2737	7.31361	16.9177	16.7985	12.0173
78.0%	15.9227	15.8219	10.1316	15.2244	15.148	9.38012	15.184	15.0534	9.42474	15.6529	15.5672	9.61472	15.5963	15.5843	9.4981	15.8085	15.7427	9.05197	16.3596	16.2306	10.9034	16.2858	16.1614	10.9191	14.5795	14.4151	7.44775	17.0818	16.9465	12.3065
79.0%	16.0925	15.9864	10.3463	15.3929	15.3182	9.5733	15.3587	15.2226	9.62379	15.8355	15.732	9.80818	15.7852	15.7531	9.71963	15.9595	15.8939	9.22754	16.5268	16.3868	11.1392	16.4404	16.3037	11.1336	14.7314	14.5599	7.59299	17.2616	17.1085	12.6074
80.0%	16.2578	16.144	10.5717	15.5616	15.4879	9.77455	15.5418	15.3949	9.83119	16.0174	15.892	10.0139	15.9695	15.917	9.94502	16.1072	16.0366	9.41346	16.6983	16.5416	11.3867	16.5946	16.4458	11.3605	14.8969	14.7112	7.74812	17.4515	17.2788	12.9333
81.0%	16.4223	16.2981	10.8119	15.7271	15.6552	9.98876	15.7262	15.5759	10.0549	16.1951	16.0548	10.2374	16.1432	16.0735	10.1848	16.2582	16.1739	9.61371	16.8661	16.7022	11.6499	16.7491	16.5855	11.6034	15.0745	14.8784	7.9163	17.6326	17.4517	13.2751
82.0%	16.5855	16.4536	11.0728	15.891	15.8128	10.2225	15.9104	15.7524	10.287	16.3692	16.2174	10.4724	16.305	16.2193	10.4321	16.4117	16.3097	9.83305	17.0366	16.863	11.9309	16.9023	16.7245	11.8628	15.2631	15.0602	8.09891	17.8032	17.6139	13.6488
83.0%	16.7485	16.6072	11.3545	16.0545	15.9708	10.472	16.0931	15.9291	10.5246	16.5438	16.3837	10.7271	16.4633	16.3676	10.6792	16.5659	16.4461	10.0673	17.2075	17.0244	12.2267	17.0577	16.864	12.1363	15.4682	15.2623	8.2879	17.9736	17.7713	14.0191
84.0%	16.9152	16.7613	11.6562	16.2225	16.1313	10.7366	16.2717	16.1065	10.7748	16.7112	16.5553	10.9983	16.6232	16.515	10.9609	16.726	16.5821	10.3221	17.3762	17.1892	12.5363	17.2224	17.0059	12.4224	15.6703	15.4848	8.49158	18.1463	17.9234	14.3913
85.0%	17.0888	16.9197	11.9783	16.3945	16.2973	11.0289	16.4447	16.2793	11.043	16.8858	16.7183	11.2792	16.7853	16.6676	11.3023	16.8922	16.7241	10.5931	17.5457	17.3536	12.8678	17.3943	17.1547	12.7215	15.8742	15.7012	8.70433	18.3186	18.0771	14.7694
86.0%	17.2723	17.0841	12.3204	16.5696	16.468	11.357	16.6183	16.4462	11.3304	17.0671	16.889	11.5707	16.9581	16.8223	11.6565	17.0633	16.8738	10.8807	17.7218	17.5172	13.2246	17.5714	17.3143	13.0436	16.071	15.9035	8.92778	18.4935	18.2344	15.1388
87.0%	17.4647	17.2577	12.6898	16.7439	16.6385	11.7157	16.7935	16.614	11.6296	17.2536	17.0676	11.8738	17.1459	16.9905	12.0325	17.2452	17.0244	11.1897	17.8975	17.6889	13.6045	17.7583	17.4775	13.386	16.2571	16.092	9.17099	18.6891	18.3908	15.5429
88.0%	17.6618	17.4398	13.0905	16.9195	16.8117	12.0928	16.9715	16.7813	11.9481	17.4504	17.2501	12.2035	17.3398	17.1658	12.4067	17.4338	17.1847	11.5376	18.0822	17.8554	14.0007	17.9544	17.6479	13.7692	16.4396	16.2716	9.44707	18.8835	18.5634	16.0171
89.0%	17.8625	17.6257	13.5286	17.0969	16.9848	12.5114	17.1552	16.9517	12.3046	17.6516	17.4327	12.5679	17.5374	17.3508	12.8088	17.6287	17.3538	11.9281	18.2758	18.0199	14.428	18.1547	17.8292	14.2031	16.6242	16.4449	9.75083	19.0811	18.7398	16.5646
90.0%	18.0742	17.8158	14.0066	17.2927	17.1582	12.9857	17.3549	17.1284	12.7147	17.8532	17.6177	12.9832	17.7442	17.5431	13.2275	17.8253	17.528	12.3505	18.4933	18.1844	14.9026	18.3758	18.0138	14.6926	16.8133	16.6223	10.081	19.3048	18.9123	17.1959
91.0%	18.3047	18.0135	14.532	17.5049	17.3573	13.501	17.5663	17.3227	13.1759	18.0729	17.8016	13.4385	17.9483	17.745	13.6891	18.0305	17.7104	12.8249	18.7427	18.3643	15.4413	18.6168	18.207	15.2585	17.0172	16.8105	10.4633	19.5538	19.0947	17.8214
92.0%	18.5619	18.2272	15.1241	17.7234	17.5722	14.0707	17.7922	17.528	13.6933	18.3133	18.001	13.937	18.1797	17.9471	14.2006	18.2453	17.9042	13.3461	19.0219	18.5794	16.0586	18.8646	18.4201	15.8952	17.243	17.0118	10.93	19.8335	19.3036	18.5095
93.0%	18.8568	18.4679	15.8213	17.9565	17.7912	14.6912	18.0565	17.7426	14.2758	18.6027	18.2229	14.5443	18.4375	18.1894	14.7898	18.4857	18.1099	13.9301	19.3232	18.8245	16.7879	19.1369	18.6538	16.6341	17.5079	17.2292	11.4831	20.1484	19.5392	19.3014
94.0%	19.1914	18.7495	16.6841	18.224	18.0303	15.466	18.3789	17.9895	14.9451	18.9333	18.4976	15.3268	18.7386	18.461	15.4613	18.7695	18.3414	14.5972	19.6464	19.1099	17.6926	19.4572	18.9036	17.4794	17.8116	17.4794	12.1265	20.5082	19.7994	20.3238
95.0%	19.5968	19.0766	17.7414	18.5691	18.3219	16.4971	18.7869	18.3116	15.7847	19.3084	18.8504	16.3072	19.1163	18.7721	16.3326	19.1229	18.6174	15.4553	20.0388	19.4464	18.8016	19.8481	19.2036	18.479	18.1484	17.7705	12.8862	20.9396	20.1476	21.6562
96.0%	20.1198	19.5012	19.0035	19.0654	18.7148	17.7984	19.3137	18.7288	16.9809	19.8357	19.2676	17.4522	19.6882	19.1742	17.5915	19.5965	18.9938	16.5341	20.5788	19.8302	20.1087	20.3691	19.6118	19.6653	18.5442	18.0924	13.8772	21.6843	20.6425	23.8141
97.0%	20.8212	20.0981	20.5756	19.7044	19.3784	19.3759	20.0108	19.3497	18.7323	20.7519	19.8797	18.8281	20.6168	19.9122	19.2674	20.3186	19.6074	17.9895	21.361	20.4024	21.8706	21.1143	20.2873	21.2705	18.9991	18.4797	15.396	22.518	21.4443	26.684
98.0%	21.8264	21.0867	22.8942	20.5365	20.264	21.2975	20.8989	20.2346	21.0978	21.7787	21.0719	20.5405	21.7293	21.316	21.0554	21.1938	20.7824	19.861	22.2948	21.3603	24.2868	22.144	21.6043	23.4172	19.6317	19.0076	18.1424	23.4332	22.9358	29.8058
99.0%	23.1211	22.5926	27.3616	21.9871	21.5588	24.3239	21.9122	21.3403	24.9523	22.7112	22.2508	24.1879	22.7999	22.5982	24.9299	22.5553	22.1882	23.0321	23.5129	22.6772	27.638	23.5404	23.3518	26.9672	20.4388	19.8998	21.6076	24.6915	24.5142	34.4241
99.1%	23.2971	22.7733	28.0454	22.1522	21.7272	24.8927	22.0156	21.4803	25.6308	22.8312	22.3705	24.7359	22.93	22.6889	25.5718	22.7223	22.3599	23.4868	23.6578	22.9121	28.1101	23.7103	23.5829	27.5682	20.5347	20.0169	22.1048	24.8743	24.7734	34.9477
99.2%	23.489	22.9825	28.7804	22.3021	21.9258	25.5442	22.1349	21.6301	26.3954	22.9688	22.4936	25.3777	23.1015	22.7956	26.3341	22.9019	22.5342	23.9638	23.8077	23.2231	28.6364	23.9119	23.8575	28.2084	20.6382	20.1434	22.6668	25.1162	24.9963	35.58
99.3%	23.7082	23.2182	29.6713	22.4629	22.1355	26.2309	22.2838	21.7936	27.3821	23.1392	22.6243	26.2751	23.2936	22.9271	27.2462	23.1087	22.7114	24.4928	23.9891	23.6338	29.2281	24.1456	24.1889	28.9559	20.7559	20.2733	23.3595	25.3843	25.2649	36.3984
99.4%	23.9643	23.4908	30.7783	22.644	22.3136	27.0137	22.448	21.9593	28.4865	23.3569	22.7911	27.3816	23.5105	23.0913	28.2532	23.2906	22.9076	25.0415	24.1891	23.9742	29.9846	24.4199	24.4998	29.8702	20.8837	20.4169	24.1639	25.745	25.6639	37.386
99.5%	24.2741	23.8111	32.1039	22.8449	22.4959	28.046	22.63	22.1238	29.662	23.5985	23.0129	28.6269	23.788	23.2721	29.7321	23.5076	23.131	25.6865	24.4454	24.2371	30.8958	24.741	24.8236	31.1305	21.0388	20.5681	25.2244	26.0946	26.0309	38.4686
99.6%	24.6572	24.2151	33.7435	23.0677	22.665	29.7772	22.8662	22.3359	31.5186	23.9001	23.3442	30.7332	24.1785	23.4868	31.7208	23.7201	23.3362	26.5165	24.9057	24.6106	31.917	25.1138	25.1844	32.8682	21.2294	20.7474	26.4583	26.4125	26.3883	39.7258
99.7%	25.2526	24.726	35.5826	23.4249	22.8447	31.8168	23.1552	22.58	34.1515	24.4022	23.7627	33.53	24.5946	23.8403	33.9829	23.9707	23.6223	27.6664	25.3197	25.068	33.6543	25.5202	25.5108	35.9775	21.4896	20.954	27.622	26.7689	26.7367	41.0736
99.8%	25.9813	25.3788	38.1359	23.9163	23.027	34.239	23.9128	22.8459	37.2128	25.4974	24.2634	36.2385	25.632	24.4744	37.3325	24.3623	23.978	31.312	25.6553	25.427	36.2438	26.0246	25.8644	39.1079	22.1462	21.2038	29.0474	27.1436	27.032	42.727
99.9%	26.9965	26.1862	41.5565	26.0954	23.3599	37.2877	27.2916	23.1562	42.0457	26.7953	24.866	40.683	26.5627	25.3564	41.0675	25.3845	24.8161	37.3154	26.4544	25.79	40.0099	26.7234	26.3055	41.5585	25.6904	21.5187	31.4213	27.8515	27.3045	45.9017
100.0%	31.3652	28.402	59.5181	29.727	24.3301	48.2568	30.7873	24.4488	57.9266	30.0879	27.0561	52.9652	29.4933	27.2383	55.3531	29.3851	27.0728	48.911	30.1414	26.9672	51.2511	31.2905	28.3344	50.9453	29.2895	22.9573	42.3029	31.3652	28.402	59.5181
