## Supplemental Table S17 for "Air temperature and thrombotic cardiovascular disease in England: case time series studies using whole-population electronic health records during 2020-2022"

### Sheet: Sheet1
percentile	tmean_20_22	14d_lag_sensitivity_fit	14d_lag_sensitivity_lower	14d_lag_sensitivity_upper	adjusted_for_covid19_fit	adjusted_for_covid19_lower	adjusted_for_covid19_upper	adjusted_for_lockdown_fit	adjusted_for_lockdown_lower	adjusted_for_lockdown_upper	sensitivity_fatal_1week_fit	sensitivity_fatal_1week_lower	sensitivity_fatal_1week_upper	sensitivity_fatal_2week_fit	sensitivity_fatal_2week_lower	sensitivity_fatal_2week_upper	sensitivity_fatal_month_fit	sensitivity_fatal_month_lower	sensitivity_fatal_month_upper	sensitivity_first_event_fit	sensitivity_first_event_lower	sensitivity_first_event_upper	sensitivity_nonfatal_1week_fit	sensitivity_nonfatal_1week_lower	sensitivity_nonfatal_1week_upper	sensitivity_nonfatal_2week_fit	sensitivity_nonfatal_2week_lower	sensitivity_nonfatal_2week_upper	sensitivity_nonfatal_month_fit	sensitivity_nonfatal_month_lower	sensitivity_nonfatal_month_upper	sensitivity_restricted_study_period_may_fit	sensitivity_restricted_study_period_may_lower	sensitivity_restricted_study_period_may_upper	4d_lag_sensitivity_fit	4d_lag_sensitivity_lower	4d_lag_sensitivity_upper	7d_lag_sensitivity_fit	7d_lag_sensitivity_lower	7d_lag_sensitivity_upper	tmean_20_21	adjusted_for_air_pollution_fit	adjusted_for_air_pollution_lower	adjusted_for_air_pollution_upper	air_pollution_period_unadjusted_fit	air_pollution_period_unadjusted_lower	air_pollution_period_unadjusted_upper
0.0%	-6.52064	1.20198	1.00675	1.43506	1.07566	0.868292	1.33254	1.17879	0.948273	1.46535	1.15252	0.5389	2.46484	1.23402	0.60351	2.52323	1.05803	0.553449	2.02264	1.06517	0.853855	1.32879	1.04829	0.839085	1.30965	1.03983	0.831278	1.30069	1.05882	0.84442	1.32766	1.00989	0.812924	1.25458	0.951359	0.872303	1.03758	1.03972	0.937371	1.15325	-5.89182	1.66219	1.18008	2.34127	1.46621	1.01129	2.12579
0.1%	-2.79481	1.13452	1.01126	1.27279	1.03483	0.901837	1.18743	1.09411	0.951521	1.25806	1.12852	0.693193	1.83724	1.17124	0.7404	1.85278	1.06845	0.705117	1.619	1.02976	0.893402	1.18692	1.0132	0.878206	1.16894	1.00804	0.873041	1.16392	1.01811	0.880391	1.17737	1.01719	0.884991	1.16914	0.970498	0.917426	1.02664	1.02492	0.958667	1.09574	-1.85527	1.33546	1.08693	1.64083	1.24609	0.99576	1.55936
0.2%	-2.29021	1.12568	1.01158	1.25264	1.02942	0.906139	1.16947	1.08312	0.951612	1.23279	1.12531	0.71617	1.76819	1.16298	0.760122	1.77936	1.06987	0.727717	1.57289	1.02505	0.898551	1.16936	1.00853	0.883301	1.15152	1.00381	0.878514	1.14698	1.01272	0.885032	1.15883	1.01819	0.894856	1.15851	0.97312	0.923513	1.02539	1.02293	0.961347	1.08845	-1.4906	1.30932	1.07854	1.58948	1.22792	0.994078	1.51676
0.3%	-1.9405	1.11959	1.01173	1.23895	1.02569	0.909048	1.15729	1.07556	0.951587	1.21569	1.12309	0.732269	1.72249	1.1573	0.77383	1.7308	1.07085	0.743573	1.54219	1.0218	0.902052	1.15745	1.00532	0.886765	1.13972	1.00089	0.882243	1.1355	1.009	0.888177	1.14626	1.01888	0.901664	1.15132	0.974941	0.927707	1.02458	1.02155	0.963149	1.08349	-1.27221	1.29391	1.07349	1.55958	1.21716	0.993031	1.49187
0.4%	-1.66413	1.1148	1.01179	1.2283	1.02275	0.911296	1.14783	1.06963	0.951509	1.20242	1.12134	0.745058	1.68765	1.15283	0.784651	1.69376	1.07163	0.756187	1.51867	1.01924	0.904769	1.1482	1.00278	0.889453	1.13055	0.998591	0.885143	1.12658	1.00607	0.89061	1.13649	1.01942	0.907017	1.14575	0.976382	0.931001	1.02398	1.02046	0.964535	1.07963	-1.10016	1.28189	1.0695	1.53646	1.20875	0.992181	1.47258
0.5%	-1.43857	1.11091	1.01181	1.21972	1.02035	0.91309	1.14022	1.06482	0.951399	1.19175	1.11991	0.755517	1.66005	1.14919	0.793453	1.66441	1.07227	0.766517	1.49998	1.01716	0.906948	1.14076	1.00072	0.891609	1.12317	0.996716	0.887472	1.11941	1.00368	0.892557	1.12864	1.01986	0.91136	1.14129	0.97756	0.933673	1.02351	1.01958	0.965637	1.07653	-0.951882	1.27163	1.06605	1.51684	1.20155	0.991429	1.45619
0.6%	-1.25799	1.10781	1.0118	1.21292	1.01844	0.914498	1.1342	1.06097	0.951279	1.18332	1.11877	0.76389	1.63851	1.14628	0.800467	1.6415	1.07278	0.774798	1.48536	1.01549	0.908664	1.13488	0.999066	0.893307	1.11735	0.995217	0.88931	1.11374	1.00178	0.894085	1.12244	1.02022	0.914817	1.13777	0.978504	0.9358	1.02316	1.01887	0.966499	1.07408	-0.80373	1.26145	1.0626	1.49753	1.19439	0.99066	1.44002
0.7%	-1.10358	1.10516	1.01177	1.20717	1.01681	0.915678	1.12911	1.0577	0.951151	1.17619	1.11779	0.77104	1.62049	1.14381	0.806432	1.62232	1.07321	0.78188	1.4731	1.01407	0.910108	1.12991	0.997657	0.894736	1.11242	0.993938	0.890859	1.10894	1.00015	0.895369	1.11719	1.02053	0.917755	1.1348	0.979312	0.937608	1.02287	1.01826	0.967219	1.072	-0.645722	1.25069	1.05889	1.47723	1.18681	0.989816	1.42301
0.8%	-0.967673	1.10283	1.01172	1.20215	1.01538	0.916698	1.12468	1.05483	0.951017	1.16997	1.11694	0.77732	1.60493	1.14163	0.811651	1.60576	1.0736	0.788107	1.46251	1.01282	0.91136	1.12558	0.996419	0.895975	1.10812	0.992813	0.892204	1.10477	0.998721	0.89648	1.11262	1.02079	0.920326	1.13223	0.980024	0.939192	1.02263	1.01773	0.967839	1.07019	-0.486771	1.23996	1.05515	1.45714	1.17923	0.988941	1.40614
0.9%	-0.833893	1.10055	1.01166	1.19724	1.01397	0.917682	1.12035	1.05201	0.950864	1.16391	1.11609	0.783482	1.5899	1.13949	0.816754	1.58976	1.07398	0.794227	1.45226	1.01159	0.912574	1.12135	0.995201	0.897176	1.10394	0.991707	0.893509	1.1007	0.997316	0.897553	1.10817	1.02106	0.922842	1.12973	0.980725	0.940741	1.02241	1.01721	0.968436	1.06843	-0.341584	1.23024	1.05171	1.43907	1.17235	0.988118	1.39094
1.0%	-0.6953	1.09818	1.01158	1.19221	1.01251	0.91868	1.11592	1.0491	0.950683	1.1577	1.11522	0.78984	1.57464	1.13728	0.821999	1.57349	1.07437	0.800551	1.44184	1.01032	0.91381	1.11702	0.993942	0.898399	1.09965	0.990562	0.89484	1.09652	0.995863	0.898643	1.1036	1.02133	0.925429	1.12717	0.981452	0.942336	1.02219	1.01666	0.969039	1.06663	-0.207557	1.22133	1.04852	1.42262	1.16604	0.987334	1.37709
2.0%	0.580139	1.07685	1.00962	1.14855	0.999393	0.926455	1.07807	1.02304	0.947674	1.10439	1.10711	0.844857	1.45076	1.11721	0.866276	1.44083	1.07778	0.855985	1.35704	0.998879	0.923738	1.08013	0.982641	0.908255	1.06312	0.980295	0.905693	1.06104	0.982828	0.907263	1.06469	1.02375	0.94764	1.10597	0.988071	0.956202	1.021	1.01174	0.97362	1.05134	0.88409	1.15184	1.02193	1.29827	1.11635	0.979999	1.27166
3.0%	1.56129	1.06133	1.0061	1.11959	0.990201	0.930008	1.05429	1.00481	0.943393	1.07024	1.10051	0.877926	1.37953	1.1023	0.89121	1.36339	1.07965	0.890727	1.30864	0.99086	0.928807	1.05706	0.974845	0.91341	1.04041	0.973232	0.911576	1.03906	0.97382	0.911493	1.04041	1.02522	0.961181	1.09352	0.992828	0.965163	1.02129	1.00816	0.975511	1.0419	1.66754	1.10668	1.00244	1.22175	1.08359	0.973508	1.20612
4.0%	2.26539	1.05093	1.00227	1.10195	0.984423	0.930963	1.04095	0.993288	0.939218	1.05047	1.09541	0.893914	1.34234	1.09201	0.901993	1.32205	1.08025	0.908811	1.28402	0.985826	0.930708	1.04421	0.970083	0.915503	1.02792	0.968943	0.914143	1.02703	0.968292	0.912971	1.02697	1.02588	0.968139	1.08707	0.995895	0.970339	1.02212	1.00579	0.975863	1.03663	2.26665	1.0756	0.987481	1.17159	1.0608	0.967727	1.16283
5.0%	2.78305	1.04377	0.998817	1.09075	0.98074	0.930905	1.03324	0.985855	0.935746	1.03865	1.09141	0.901251	1.32168	1.0847	0.906035	1.29859	1.08015	0.918089	1.27083	0.982626	0.931246	1.03684	0.967162	0.916271	1.02088	0.966333	0.915225	1.0203	0.964877	0.913328	1.01934	1.02609	0.971683	1.08355	0.997899	0.973446	1.02297	1.00419	0.97567	1.03354	2.73224	1.05384	0.975967	1.13793	1.0447	0.962738	1.13365
6.0%	3.20706	1.03826	0.995709	1.08263	0.978141	0.930543	1.02817	0.980522	0.932858	1.03062	1.08793	0.904823	1.30808	1.0789	0.907305	1.28295	1.07968	0.923396	1.26241	0.980376	0.931303	1.03204	0.965199	0.916581	1.0164	0.9646	0.915765	1.01604	0.962561	0.913337	1.01444	1.02606	0.973683	1.08125	0.999349	0.975584	1.02369	1.00298	0.975326	1.03142	3.13065	1.03703	0.96635	1.11289	1.03217	0.958187	1.11187
7.0%	3.55159	1.03404	0.993099	1.07667	0.976338	0.930177	1.02479	0.97674	0.930644	1.02512	1.08495	0.906482	1.29856	1.07432	0.907367	1.27199	1.07899	0.92648	1.25661	0.978822	0.931231	1.02884	0.963923	0.916761	1.01351	0.963492	0.916113	1.01332	0.961034	0.9133	1.01126	1.02587	0.974812	1.0796	1.00038	0.977085	1.02424	1.00208	0.974995	1.02992	3.46962	1.02414	0.958497	1.09427	1.02249	0.954205	1.09566
8.0%	3.8382	1.03072	0.990943	1.07209	0.975067	0.929919	1.02241	0.974	0.929	1.02118	1.08237	0.90728	1.29125	1.07061	0.907027	1.26369	1.0782	0.928426	1.25213	0.977732	0.931186	1.0266	0.963098	0.916959	1.01156	0.962792	0.916435	1.01149	0.960027	0.913339	1.0091	1.0256	0.975487	1.07829	1.00114	0.978195	1.02462	1.00139	0.97473	1.02877	3.75706	1.01426	0.952213	1.08035	1.01503	0.950851	1.08354
9.0%	4.09298	1.02791	0.989088	1.06826	0.974121	0.92979	1.02057	0.971891	0.927767	1.01811	1.07999	0.907736	1.28492	1.06738	0.906613	1.25666	1.07731	0.929839	1.24818	0.976928	0.931223	1.02488	0.962556	0.917239	1.01011	0.962351	0.916816	1.01015	0.959346	0.913498	1.0075	1.02526	0.975938	1.07708	1.00172	0.979094	1.02487	1.00082	0.974533	1.02781	4.01351	1.00631	0.947011	1.06933	1.00898	0.947967	1.07393
10.0%	4.32948	1.02544	0.987459	1.06489	0.973409	0.929807	1.01905	0.970223	0.92687	1.0156	1.0777	0.908088	1.27898	1.06446	0.906277	1.25025	1.07633	0.931005	1.24434	0.976328	0.931375	1.02345	0.962224	0.917639	1.00898	0.962102	0.917299	1.00909	0.958904	0.913803	1.00623	1.02487	0.976272	1.07589	1.00218	0.979864	1.02501	1.00033	0.974405	1.02695	4.25484	0.999601	0.942565	1.06009	1.00384	0.945435	1.06586
11.0%	4.55259	1.02323	0.986033	1.06184	0.972887	0.92998	1.01777	0.968912	0.926284	1.0135	1.07547	0.908468	1.27316	1.06176	0.906108	1.24416	1.07526	0.932068	1.24045	0.975897	0.931658	1.02224	0.962067	0.918179	1.00805	0.962014	0.917909	1.00824	0.958661	0.914269	1.00521	1.02442	0.976544	1.07464	1.00255	0.980546	1.02505	0.999911	0.97435	1.02614	4.4791	0.994044	0.9389	1.05243	0.999553	0.943314	1.05915
12.0%	4.7672	1.02122	0.984779	1.05901	0.972519	0.930308	1.01665	0.967887	0.925973	1.0117	1.07326	0.90894	1.26728	1.05922	0.906137	1.23817	1.07409	0.933112	1.23638	0.975601	0.932078	1.02116	0.962055	0.918863	1.00728	0.962062	0.918654	1.00752	0.958583	0.914899	1.00435	1.02392	0.976788	1.07333	1.00284	0.981168	1.02499	0.99954	0.974363	1.02537	4.69618	0.989268	0.935811	1.04578	0.995837	0.94151	1.0533
13.0%	4.97184	1.01939	0.983698	1.05639	0.972289	0.930775	1.01565	0.967115	0.925913	1.01015	1.0711	0.909527	1.26137	1.05685	0.906374	1.23231	1.07286	0.934161	1.23216	0.975425	0.932621	1.02019	0.962168	0.919676	1.00662	0.962225	0.919518	1.00691	0.958647	0.915672	1.00364	1.02339	0.97702	1.07195	1.00306	0.981738	1.02484	0.999218	0.97444	1.02463	4.90513	0.985204	0.933274	1.04002	0.992647	0.94003	1.04821
14.0%	5.16697	1.01774	0.982779	1.05395	0.972173	0.931367	1.01477	0.96656	0.926072	1.00882	1.06899	0.910239	1.25543	1.05463	0.906812	1.22654	1.07159	0.935236	1.22782	0.975351	0.933275	1.01932	0.962384	0.920602	1.00606	0.962482	0.920487	1.00639	0.958829	0.916574	1.00303	1.02283	0.977252	1.07053	1.00322	0.982265	1.02463	0.998938	0.974575	1.02391	5.10661	0.981758	0.931241	1.03502	0.989915	0.938858	1.04375
15.0%	5.35371	1.01624	0.982004	1.05167	0.972156	0.932071	1.01397	0.966187	0.926422	1.00766	1.06694	0.911079	1.24946	1.05254	0.907439	1.22084	1.07027	0.936348	1.22335	0.975362	0.934028	1.01853	0.962687	0.921629	1.00557	0.962819	0.92155	1.00594	0.95911	0.917588	1.00251	1.02225	0.977492	1.06907	1.00334	0.982758	1.02435	0.998695	0.974762	1.02322	5.29809	0.978894	0.929689	1.0307	0.98762	0.937991	1.03987
16.0%	5.53329	1.01487	0.981357	1.04952	0.972223	0.932875	1.01323	0.965971	0.926942	1.00664	1.06493	0.912044	1.24344	1.05056	0.908243	1.21517	1.06892	0.937506	1.21875	0.975446	0.934872	1.01778	0.963064	0.922748	1.00514	0.963225	0.9227	1.00553	0.959477	0.918706	1.00206	1.02166	0.977744	1.06756	1.00342	0.983225	1.02403	0.998483	0.974994	1.02254	5.47823	0.97655	0.928567	1.02701	0.985717	0.937403	1.03652
17.0%	5.70909	1.01359	0.980821	1.04744	0.972365	0.933784	1.01254	0.965888	0.927622	1.00573	1.06293	0.913148	1.23729	1.04865	0.909228	1.20945	1.06752	0.938731	1.21397	0.975596	0.935813	1.01707	0.963512	0.923969	1.00475	0.963697	0.923948	1.00516	0.959925	0.919934	1.00165	1.02106	0.978017	1.06599	1.00346	0.983677	1.02365	0.998296	0.975273	1.02186	5.64886	0.974631	0.927808	1.02382	0.984137	0.937054	1.03359
18.0%	5.88239	1.01239	0.980385	1.04543	0.972577	0.934798	1.01188	0.965927	0.928457	1.00491	1.06094	0.914395	1.23097	1.0468	0.910391	1.20364	1.06606	0.940032	1.20899	0.975808	0.936851	1.01638	0.964028	0.925293	1.00438	0.964232	0.925295	1.00481	0.96045	0.921276	1.00129	1.02043	0.978314	1.06436	1.00348	0.98412	1.02322	0.998132	0.975597	1.02119	5.81307	0.973049	0.927352	1.021	0.982812	0.936914	1.03096
19.0%	6.05166	1.01127	0.980049	1.04349	0.972852	0.935901	1.01126	0.966078	0.929427	1.00417	1.05896	0.915768	1.22455	1.04501	0.911714	1.19779	1.06457	0.941395	1.20386	0.976073	0.93797	1.01572	0.964601	0.926702	1.00405	0.964821	0.926723	1.00448	0.96104	0.922711	1.00096	1.01979	0.978633	1.06268	1.00347	0.984552	1.02275	0.997989	0.975961	1.02051	5.97207	0.971756	0.927167	1.01849	0.981707	0.936962	1.02859
20.0%	6.21654	1.01025	0.979806	1.04163	0.973181	0.93708	1.01067	0.966327	0.930515	1.00352	1.05702	0.917255	1.21808	1.04329	0.913179	1.19194	1.06305	0.94281	1.19862	0.976385	0.939159	1.01509	0.965222	0.928182	1.00374	0.965454	0.92822	1.00418	0.961687	0.924224	1.00067	1.01915	0.978973	1.06097	1.00344	0.984973	1.02225	0.997868	0.976359	1.01985	6.12545	0.970723	0.927223	1.01626	0.9808	0.937181	1.02645
21.0%	6.37956	1.00928	0.979649	1.03981	0.973564	0.938346	1.01011	0.966669	0.931728	1.00292	1.05508	0.918871	1.21148	1.04161	0.914797	1.18601	1.06148	0.944296	1.19322	0.976745	0.940429	1.01446	0.965895	0.929749	1.00345	0.966137	0.9298	1.00389	0.962393	0.925832	1.0004	1.01849	0.97934	1.05921	1.00338	0.985391	1.02171	0.997764	0.976795	1.01918	6.27442	0.969915	0.927495	1.01427	0.980064	0.937556	1.0245
22.0%	6.53867	1.00839	0.979573	1.03805	0.973993	0.939676	1.00956	0.967091	0.93304	1.00238	1.05317	0.920585	1.20485	1.03999	0.916535	1.18008	1.0599	0.945826	1.18773	0.977144	0.941757	1.01386	0.966608	0.931375	1.00317	0.966856	0.931437	1.00362	0.963144	0.927506	1.00015	1.01784	0.979727	1.05743	1.00332	0.985803	1.02114	0.997678	0.977259	1.01852	6.42086	0.9693	0.927967	1.01247	0.979475	0.93808	1.0227
23.0%	6.69345	1.00757	0.979571	1.03636	0.97446	0.941057	1.00905	0.967583	0.934434	1.00191	1.05129	0.922382	1.19823	1.03843	0.918375	1.17419	1.05831	0.947391	1.1822	0.977575	0.943132	1.01327	0.967351	0.933047	1.00292	0.967603	0.933117	1.00336	0.963933	0.929231	0.999931	1.01719	0.980133	1.05564	1.00323	0.986206	1.02056	0.997608	0.977748	1.01787	6.56405	0.968865	0.928622	1.01085	0.979024	0.938739	1.02104
24.0%	6.84607	1.0068	0.979639	1.03472	0.974966	0.942502	1.00855	0.968143	0.935918	1.00148	1.04943	0.924275	1.19154	1.03691	0.920329	1.16827	1.05668	0.949003	1.17658	0.97804	0.944565	1.0127	0.968132	0.93478	1.00267	0.968386	0.934857	1.00312	0.964764	0.931024	0.999727	1.01653	0.980561	1.05382	1.00314	0.986608	1.01995	0.997553	0.978264	1.01722	6.70586	0.968591	0.929455	1.00937	0.978694	0.939534	1.01949
25.0%	6.99752	1.00608	0.979772	1.0331	0.975513	0.944015	1.00806	0.968769	0.937496	1.00109	1.04758	0.926271	1.18477	1.03542	0.922401	1.16228	1.05502	0.95067	1.17083	0.978539	0.946062	1.01213	0.968951	0.936581	1.00244	0.969205	0.936663	1.00288	0.96564	0.93289	0.99954	1.01587	0.981014	1.05196	1.00303	0.987011	1.01931	0.997511	0.978809	1.01657	6.84734	0.968466	0.930464	1.00802	0.978479	0.940465	1.01803
26.0%	7.14536	1.00542	0.979966	1.03154	0.976089	0.945565	1.0076	0.969447	0.939134	1.00074	1.04575	0.928329	1.17803	1.03397	0.924546	1.15635	1.05336	0.952357	1.16507	0.979063	0.947592	1.01158	0.969792	0.938414	1.00222	0.970044	0.938499	1.00265	0.966543	0.934794	0.99937	1.01522	0.981482	1.05011	1.00292	0.98741	1.01867	0.997483	0.979372	1.01593	6.98803	0.968486	0.93164	1.00679	0.978372	0.941526	1.01666
27.0%	7.29153	1.00481	0.980217	1.03002	0.976697	0.947168	1.00715	0.970177	0.940845	1.00042	1.04394	0.930466	1.17125	1.03256	0.926783	1.1504	1.05167	0.95408	1.15924	0.979614	0.949169	1.01104	0.970663	0.940298	1.00201	0.970911	0.940385	1.00243	0.96748	0.936754	0.999215	1.01456	0.981971	1.04824	1.0028	0.987809	1.01801	0.997466	0.979957	1.01529	7.1256	0.968637	0.932951	1.00569	0.978368	0.942692	1.01539
28.0%	7.43944	1.00422	0.980529	1.02849	0.977349	0.948857	1.0067	0.970976	0.942665	1.00014	1.0421	0.932728	1.1643	1.03113	0.929158	1.1443	1.04991	0.955876	1.1532	0.980204	0.950828	1.01049	0.971582	0.942273	1.0018	0.971826	0.942361	1.00221	0.968472	0.938812	0.99907	1.0139	0.982491	1.04631	1.00266	0.988219	1.01732	0.997461	0.980577	1.01464	7.26149	0.96891	0.934398	1.0047	0.978459	0.943964	1.01421
29.0%	7.58719	1.00368	0.980899	1.02698	0.978039	0.950609	1.00626	0.971832	0.94457	0.99988	1.04025	0.935083	1.15725	1.02972	0.931637	1.13813	1.04812	0.957718	1.14706	0.980824	0.952547	1.00994	0.972537	0.944313	1.0016	0.972774	0.944401	1.002	0.969506	0.94094	0.998938	1.01323	0.983036	1.04434	1.00253	0.988634	1.01661	0.997467	0.981224	1.01398	7.39976	0.96931	0.936022	1.00378	0.978643	0.94538	1.01308
30.0%	7.73999	1.00315	0.98134	1.02545	0.978789	0.952488	1.00582	0.972773	0.946625	0.999644	1.03834	0.937615	1.14988	1.02827	0.934308	1.13169	1.04622	0.95967	1.14059	0.981498	0.954385	1.00938	0.973561	0.94649	1.00141	0.973791	0.946576	1.00179	0.970618	0.943216	0.998816	1.01253	0.983626	1.04228	1.00238	0.98907	1.01586	0.997485	0.98192	1.0133	7.53798	0.969827	0.937792	1.00296	0.978917	0.946913	1.012
31.0%	7.89403	1.00266	0.981844	1.02392	0.979582	0.954448	1.00538	0.973779	0.948782	0.999435	1.0364	0.940261	1.14238	1.02682	0.937104	1.12513	1.04427	0.961679	1.13395	0.982208	0.956299	1.00882	0.974631	0.948751	1.00122	0.974852	0.948835	1.00158	0.971781	0.945583	0.998706	1.01183	0.984246	1.04018	1.00222	0.989518	1.01509	0.997515	0.982649	1.0126	7.67987	0.970474	0.939757	1.0022	0.979289	0.948606	1.01096
32.0%	8.05073	1.0022	0.982415	1.02238	0.980426	0.956505	1.00494	0.974857	0.951058	0.999251	1.03443	0.943043	1.13468	1.02536	0.940046	1.11841	1.04224	0.963762	1.1271	0.982962	0.958305	1.00825	0.975755	0.951116	1.00103	0.975966	0.951197	1.00138	0.973007	0.948062	0.998609	1.01111	0.984904	1.03801	1.00206	0.989981	1.01428	0.997557	0.983417	1.0119	7.82465	0.971252	0.941911	1.00151	0.979758	0.950455	1.00996
33.0%	8.20711	1.00178	0.983042	1.02088	0.981303	0.958619	1.00452	0.975985	0.953408	0.999097	1.03246	0.945903	1.12695	1.02391	0.943075	1.11167	1.04017	0.965872	1.12017	0.983743	0.960363	1.00769	0.976911	0.953538	1.00086	0.977111	0.953614	1.00119	0.974271	0.950604	0.998527	1.01039	0.985586	1.03583	1.00189	0.990452	1.01347	0.99761	0.984209	1.01119	7.9712	0.972154	0.944236	1.0009	0.980322	0.952445	1.00901
34.0%	8.36323	1.0014	0.983722	1.0194	0.982213	0.960787	1.00412	0.97716	0.955828	0.998969	1.0305	0.948836	1.11918	1.02246	0.946183	1.1049	1.03806	0.968005	1.11318	0.984551	0.962469	1.00714	0.978098	0.956014	1.00069	0.978286	0.956085	1.001	0.975571	0.953206	0.998461	1.00968	0.986292	1.03363	1.00173	0.990931	1.01264	0.997675	0.985023	1.01049	8.11791	0.973167	0.946705	1.00037	0.980971	0.954553	1.00812
35.0%	8.51714	1.00106	0.984443	1.01797	0.983142	0.962976	1.00373	0.978364	0.95828	0.99887	1.02856	0.951796	1.11151	1.02105	0.949321	1.0982	1.03594	0.970127	1.10622	0.985374	0.964593	1.0066	0.979299	0.958508	1.00054	0.979474	0.958574	1.00083	0.97689	0.955831	0.998412	1.00899	0.987011	1.03146	1.00156	0.991412	1.01182	0.99775	0.985848	1.0098	8.26722	0.974304	0.949355	0.999909	0.981716	0.956812	1.00727
36.0%	8.67159	1.00076	0.985216	1.01655	0.984103	0.965223	1.00335	0.979614	0.960802	0.998795	1.02661	0.954829	1.10379	1.01964	0.952536	1.09146	1.03378	0.972269	1.09918	0.986224	0.966769	1.00607	0.980532	0.96106	1.0004	0.980695	0.961119	1.00067	0.978247	0.95852	0.998379	1.0083	0.987754	1.02927	1.0014	0.991904	1.01099	0.997835	0.986695	1.0091	8.41559	0.975535	0.952118	0.999529	0.982536	0.959165	1.00648
37.0%	8.82854	1.00049	0.986049	1.01514	0.98511	0.967552	1.00299	0.980924	0.963423	0.998743	1.02464	0.957967	1.09595	1.01821	0.955862	1.08462	1.03155	0.974452	1.09198	0.987112	0.969021	1.00554	0.981814	0.963699	1.00027	0.981962	0.963753	1.00052	0.979659	0.961306	0.998362	1.0076	0.988532	1.02704	1.00124	0.992413	1.01014	0.997932	0.987576	1.0084	8.55971	0.976822	0.954919	0.999227	0.983403	0.961548	1.00576
38.0%	8.98779	1.00025	0.986941	1.01375	0.98616	0.96996	1.00263	0.982292	0.966138	0.998716	1.02264	0.961202	1.088	1.01676	0.959289	1.07768	1.02924	0.976667	1.08465	0.988035	0.971345	1.00501	0.98314	0.966421	1.00015	0.983275	0.966468	1.00037	0.981125	0.964183	0.998364	1.0069	0.989341	1.02478	1.00108	0.992941	1.00928	0.998041	0.988488	1.00769	8.70539	0.978208	0.957861	0.998987	0.984349	0.964049	1.00508
39.0%	9.1479	1.00005	0.987882	1.01237	0.987243	0.972422	1.00229	0.983703	0.968918	0.998714	1.02063	0.964497	1.08004	1.01531	0.962779	1.07071	1.02689	0.978885	1.07725	0.988985	0.973717	1.00449	0.9845	0.969198	1.00004	0.98462	0.969238	1.00025	0.982629	0.967121	0.998386	1.00621	0.990176	1.02251	1.00092	0.993482	1.00842	0.998162	0.989423	1.00698	8.85237	0.979687	0.960933	0.998807	0.985368	0.96666	1.00444
40.0%	9.30695	0.999886	0.98886	1.01104	0.988345	0.974904	1.00197	0.985136	0.971723	0.998735	1.01865	0.967805	1.07216	1.01388	0.966279	1.06382	1.02452	0.981073	1.06989	0.989949	0.976105	1.00399	0.985873	0.971993	0.999952	0.985979	0.972026	1.00013	0.984153	0.970082	0.998428	1.00554	0.991024	1.02027	1.00078	0.994031	1.00757	0.998291	0.990367	1.00628	9.00049	0.981254	0.964128	0.998684	0.986457	0.969376	1.00384
41.0%	9.4661	0.999756	0.989878	1.00973	0.989471	0.97742	1.00167	0.986599	0.974568	0.998779	1.01667	0.971141	1.06433	1.01244	0.969806	1.05695	1.02211	0.98324	1.06252	0.990932	0.978521	1.0035	0.987269	0.97482	0.999878	0.987361	0.974847	1.00004	0.985704	0.973082	0.99849	1.00488	0.991891	1.01804	1.00064	0.994591	1.00672	0.99843	0.991325	1.00559	9.15077	0.982917	0.967463	0.998618	0.987622	0.972211	1.00328
42.0%	9.62124	0.999663	0.990906	1.0085	0.99059	0.9799	1.0014	0.98805	0.977373	0.998843	1.01475	0.974411	1.05675	1.01105	0.973258	1.0503	1.01973	0.985324	1.05534	0.991907	0.980898	1.00304	0.988649	0.977602	0.999821	0.988727	0.977623	0.999958	0.987241	0.976039	0.998571	1.00425	0.992752	1.01589	1.00051	0.995149	1.0059	0.998575	0.992271	1.00492	9.30114	0.984647	0.970884	0.998605	0.988844	0.975121	1.00276
43.0%	9.77453	0.999602	0.991954	1.00731	0.991715	0.982373	1.00115	0.989504	0.98017	0.998926	1.01286	0.977652	1.04934	1.00967	0.976674	1.04378	1.01735	0.987347	1.04827	0.992884	0.983264	1.0026	0.990029	0.980372	0.999781	0.990094	0.980387	0.999897	0.98878	0.978986	0.998673	1.00365	0.993618	1.01379	1.0004	0.995712	1.0051	0.998726	0.993216	1.00427	9.45322	0.986459	0.974423	0.998644	0.990131	0.978132	1.00228
44.0%	9.92399	0.999572	0.993004	1.00618	0.99283	0.984802	1.00092	0.990938	0.982916	0.999026	1.01103	0.980814	1.04217	1.00833	0.980001	1.03747	1.01501	0.98928	1.04141	0.993849	0.985585	1.00218	0.991388	0.983088	0.999758	0.991442	0.983099	0.999855	0.9903	0.981881	0.998792	1.00308	0.994474	1.01176	1.0003	0.996272	1.00434	0.998882	0.994146	1.00364	9.60358	0.988305	0.977989	0.99873	0.991452	0.981169	1.00184
45.0%	10.0717	0.99957	0.994069	1.0051	0.993946	0.987219	1.00072	0.99237	0.985644	0.999142	1.00923	0.983936	1.03517	1.007	0.983279	1.03129	1.01267	0.991147	1.03465	0.994814	0.987888	1.00179	0.992744	0.985786	0.999751	0.992787	0.985793	0.99983	0.99182	0.98476	0.99893	1.00253	0.995333	1.00978	1.00021	0.996837	1.0036	0.999043	0.995072	1.00303	9.75379	0.990197	0.981611	0.998858	0.992814	0.984257	1.00145
46.0%	10.2224	0.999597	0.995179	1.00404	0.995099	0.989694	1.00053	0.993842	0.988436	0.999277	1.00741	0.987109	1.02812	1.00564	0.986603	1.02505	1.01025	0.993	1.0278	0.995807	0.990244	1.0014	0.994138	0.988547	0.999762	0.99417	0.98855	0.999823	0.993385	0.98771	0.999092	1.00199	0.99622	1.0078	1.00014	0.997425	1.00286	0.999214	0.996023	1.00242	9.90001	0.992078	0.985184	0.999021	0.994177	0.987306	1.0011
47.0%	10.3746	0.999653	0.996323	1.00299	0.996276	0.992201	1.00037	0.995336	0.991259	0.999429	1.00558	0.990294	1.0211	1.00427	0.98993	1.01882	1.00779	0.994811	1.02094	0.996819	0.992625	1.00103	0.995555	0.991338	0.99979	0.995578	0.991339	0.999835	0.994979	0.990698	0.999277	1.00147	0.997126	1.00583	1.00008	0.998031	1.00213	0.999395	0.996987	1.00181	10.0448	0.993974	0.988759	0.999216	0.995558	0.990362	1.00078
48.0%	10.5288	0.999737	0.997504	1.00198	0.997482	0.994747	1.00022	0.996857	0.994121	0.9996	1.00374	0.993498	1.01409	1.00288	0.993267	1.01259	1.00527	0.996582	1.01403	0.997852	0.995038	1.00067	0.997	0.99417	0.999839	0.997014	0.994169	0.999867	0.996607	0.993734	0.999489	1.00096	0.998055	1.00388	1.00003	0.998659	1.00141	0.999585	0.997968	1.00121	10.1925	0.995935	0.992437	0.999447	0.996995	0.993509	1.00049
49.0%	10.6879	0.999854	0.998742	1.00097	0.998736	0.997374	1.0001	0.998428	0.997065	0.999793	1.00186	0.996768	1.00698	1.00144	0.996661	1.00625	1.00265	0.998332	1.00698	0.998923	0.997522	1.00033	0.998497	0.997088	0.999909	0.998503	0.997086	0.999922	0.998298	0.996867	0.999732	1.00047	0.999023	1.00192	1.00001	0.999321	1.00069	0.999789	0.998983	1.0006	10.343	0.997956	0.996206	0.99971	0.998485	0.996741	1.00023
50.0%	10.847	1	1	1	1	1	1	1	1	1	1	1	1	1	1	1	1	1	1	1	1	1	1	1	1	1	1	1	1	1	1	1	1	1	1	1	1	1	1	1	10.4939	1	1	1	1	1	1
51.0%	11.0079	1.00018	0.999067	1.00129	1.00129	0.999926	1.00265	1.00158	1.00022	1.00295	0.998137	0.993082	1.00322	0.998537	0.993787	1.00331	0.997302	0.993027	1.0016	1.00109	0.999693	1.00249	1.00152	1.00011	1.00293	1.00152	1.0001	1.00294	1.00173	1.0003	1.00316	0.999557	0.998119	1.001	1.00002	0.999332	1.0007	1.00022	0.999413	1.00103	10.6508	1.00213	1.00032	1.00394	1.00159	0.99979	1.0034
52.0%	11.1707	1.00038	0.998168	1.00261	1.00259	0.999879	1.00532	1.00318	1.00046	1.00591	0.996273	0.986229	1.00642	0.99705	0.987608	1.00658	0.994551	0.986062	1.00311	1.0022	0.999407	1.005	1.00306	1.00025	1.00588	1.00306	1.00023	1.00589	1.00348	1.00062	1.00635	0.999141	0.996277	1.00201	1.00006	0.998688	1.00143	1.00045	0.998835	1.00207	10.8091	1.00429	1.00067	1.00792	1.00321	0.999608	1.00683
53.0%	11.3373	1.00063	0.997296	1.00397	1.00394	0.99986	1.00803	1.0048	1.00072	1.0089	0.99439	0.979378	1.00963	0.995522	0.981403	1.00984	0.991715	0.979036	1.00456	1.00333	0.999138	1.00754	1.00464	1.00042	1.00888	1.00463	1.00039	1.0089	1.00528	1.00099	1.00959	0.998752	0.994459	1.00306	1.00013	0.998065	1.0022	1.00069	0.998261	1.00313	10.9692	1.00646	1.00104	1.01192	1.00486	0.999451	1.01029
54.0%	11.5091	1.00091	0.996449	1.00538	1.00532	0.999869	1.01081	1.00646	1.00099	1.01195	0.992473	0.972487	1.01287	0.993938	0.975132	1.01311	0.98877	0.971901	1.00593	1.00449	0.998888	1.01013	1.00626	1.00061	1.01195	1.00626	1.00057	1.01197	1.00713	1.00139	1.01291	0.99839	0.99266	1.00415	1.00023	0.997463	1.00301	1.00095	0.997688	1.00422	11.1329	1.00867	1.00142	1.01598	1.00654	0.999317	1.01382
55.0%	11.6878	1.00123	0.995624	1.00687	1.00677	0.999911	1.01367	1.00816	1.00128	1.01507	0.990508	0.965508	1.01616	0.99228	0.968746	1.01639	0.985684	0.964601	1.00723	1.0057	0.998655	1.0128	1.00794	1.00083	1.0151	1.00794	1.0008	1.01514	1.00906	1.00184	1.01634	0.998058	0.990872	1.0053	1.00037	0.996882	1.00387	1.00122	0.997112	1.00535	11.3015	1.01092	1.00182	1.02011	1.00827	0.999204	1.01743
56.0%	11.8728	1.0016	0.994831	1.00841	1.00826	0.999987	1.0166	1.00988	1.00159	1.01824	0.988509	0.958497	1.01946	0.990553	0.962289	1.01965	0.982471	0.957185	1.00843	1.00694	0.998443	1.01551	1.00967	1.00109	1.01832	1.00968	1.00106	1.01838	1.01105	1.00233	1.01985	0.997766	0.989117	1.00649	1.00056	0.996333	1.0048	1.00151	0.996538	1.00651	11.4792	1.01326	1.00224	1.0244	1.01009	0.999108	1.02119
57.0%	12.0666	1.00202	0.994066	1.01003	1.00982	1.0001	1.01963	1.01165	1.00191	1.02149	0.986451	0.951375	1.02282	0.988728	0.955682	1.02292	0.979082	0.94956	1.00952	1.00823	0.998251	1.01831	1.01147	1.00139	1.02165	1.01149	1.00136	1.02172	1.01313	1.00288	1.02349	0.997518	0.987385	1.00776	1.0008	0.995817	1.00581	1.00182	0.99596	1.00772	11.6691	1.0157	1.00267	1.02889	1.012	0.999027	1.02515
58.0%	12.2677	1.00249	0.993342	1.01172	1.01143	1.00026	1.02272	1.01344	1.00224	1.02477	0.984361	0.944235	1.02619	0.98682	0.949004	1.02614	0.975547	0.941817	1.01049	1.00956	0.998083	1.02116	1.01331	1.00173	1.02504	1.01335	1.00171	1.02514	1.01527	1.00348	1.0272	0.997327	0.985708	1.00908	1.0011	0.995348	1.00688	1.00215	0.995387	1.00896	11.8654	1.01815	1.0031	1.03341	1.01395	0.998959	1.02917
59.0%	12.4685	1.003	0.99269	1.01341	1.01302	1.00044	1.02576	1.01517	1.00256	1.02794	0.982319	0.937345	1.02945	0.984895	0.9425	1.0292	0.971997	0.934241	1.01128	1.01086	0.997942	1.02394	1.01513	1.00208	1.02836	1.0152	1.00208	1.02849	1.01739	1.00411	1.03085	0.997206	0.984158	1.01043	1.00146	0.99495	1.00801	1.00249	0.994839	1.0102	12.0788	1.0207	1.00353	1.03817	1.01602	0.998896	1.03343
60.0%	12.6641	1.00353	0.992121	1.01506	1.01456	1.00065	1.02866	1.0168	1.00285	1.03093	0.980378	0.930864	1.03253	0.983002	0.93632	1.03201	0.968524	0.927015	1.01189	1.01211	0.997827	1.02659	1.01688	1.00244	1.03152	1.01697	1.00246	1.03169	1.01944	1.00474	1.03434	0.997159	0.98277	1.01176	1.00186	0.994632	1.00914	1.00282	0.994329	1.01139	12.3056	1.02328	1.00392	1.04301	1.01814	0.998829	1.03783
61.0%	12.858	1.00408	0.991619	1.0167	1.01606	1.00087	1.03149	1.01834	1.00311	1.03379	0.9785	0.924647	1.03549	0.981105	0.930327	1.03465	0.965068	0.919987	1.01236	1.01332	0.997729	1.02915	1.01858	1.00281	1.03459	1.01871	1.00286	1.0348	1.02143	1.00538	1.03774	0.997185	0.981514	1.0131	1.00232	0.994386	1.01031	1.00316	0.993843	1.01256	12.5302	1.02566	1.00422	1.04757	1.02015	0.998747	1.04202
62.0%	13.0476	1.00465	0.991184	1.0183	1.01752	1.0011	1.0342	1.01977	1.00333	1.03649	0.976712	0.918754	1.03833	0.97923	0.924581	1.03711	0.961678	0.913235	1.01269	1.01448	0.997643	1.0316	1.02021	1.00318	1.03753	1.02037	1.00325	1.03779	1.02336	1.00601	1.04101	0.997281	0.980401	1.01445	1.00282	0.994213	1.01151	1.00349	0.993386	1.0137	12.7556	1.02786	1.0044	1.05187	1.02207	0.998631	1.04605
63.0%	13.2341	1.00524	0.990807	1.01989	1.01892	1.00134	1.03681	1.02111	1.0035	1.03903	0.975001	0.91312	1.04107	0.977365	0.919022	1.03941	0.958334	0.906695	1.01291	1.0156	0.99756	1.03396	1.02178	1.00353	1.04036	1.02198	1.00364	1.04066	1.02523	1.00664	1.04416	0.997448	0.979416	1.01581	1.00338	0.994109	1.01274	1.00382	0.992952	1.01481	12.9745	1.02979	1.00445	1.05577	1.02381	0.998468	1.04979
64.0%	13.4165	1.00584	0.990483	1.02144	1.02027	1.00156	1.03932	1.02235	1.00362	1.04142	0.973374	0.907746	1.04375	0.975521	0.913652	1.04158	0.955057	0.90038	1.01305	1.01666	0.997473	1.03621	1.02327	1.00386	1.04306	1.02353	1.00401	1.04342	1.02701	1.00723	1.04719	0.997684	0.978555	1.01719	1.00398	0.994071	1.01399	1.00415	0.992538	1.0159	13.1844	1.03143	1.00434	1.05924	1.02535	0.998243	1.0532
65.0%	13.5935	1.00645	0.990205	1.02296	1.02155	1.00177	1.04172	1.02346	1.00366	1.04365	0.971842	0.902635	1.04636	0.97371	0.908481	1.04362	0.951872	0.89431	1.01314	1.01766	0.997374	1.03835	1.02469	1.00416	1.04564	1.025	1.00436	1.04606	1.02872	1.00779	1.05007	0.997983	0.977812	1.01857	1.00462	0.994094	1.01526	1.00447	0.992145	1.01695	13.3839	1.03277	1.00408	1.06228	1.0267	0.997948	1.05628
66.0%	13.7709	1.00708	0.989958	1.02449	1.02281	1.00196	1.04409	1.0245	1.00364	1.04579	0.970354	0.897591	1.04902	0.971873	0.903312	1.04564	0.948675	0.888262	1.0132	1.01862	0.997251	1.04046	1.02607	1.00443	1.04817	1.02643	1.00468	1.04866	1.03038	1.00832	1.05293	0.998354	0.977156	1.02001	1.00532	0.994176	1.0166	1.00479	0.991754	1.01801	13.5723	1.03384	1.00367	1.06491	1.02785	0.997575	1.05904
67.0%	13.9475	1.00772	0.989737	1.02604	1.02403	1.00212	1.04642	1.02545	1.00353	1.04784	0.968921	0.892621	1.05174	0.970023	0.898154	1.04764	0.945492	0.882257	1.01326	1.01956	0.997095	1.04252	1.0274	1.00466	1.05065	1.02783	1.00496	1.05121	1.032	1.00881	1.05573	0.998797	0.976584	1.02152	1.00608	0.994316	1.01799	1.00512	0.991366	1.01906	13.7603	1.03468	1.00306	1.0673	1.02887	0.997093	1.06166
68.0%	14.1252	1.00839	0.989532	1.02761	1.02522	1.00223	1.04875	1.0263	1.00332	1.04981	0.967529	0.887637	1.05461	0.968138	0.892918	1.04969	0.942287	0.8762	1.01336	1.02046	0.99689	1.04458	1.02869	1.00483	1.05312	1.02919	1.0052	1.05375	1.03359	1.00925	1.05851	0.99932	0.976083	1.02311	1.00691	0.994513	1.01946	1.00545	0.990971	1.02013	13.9496	1.03531	1.00224	1.06947	1.02976	0.996473	1.06415
69.0%	14.3057	1.00909	0.989335	1.02925	1.0264	1.00229	1.05109	1.02708	1.00299	1.05174	0.966168	0.882557	1.0577	0.966198	0.887517	1.05185	0.939033	0.870005	1.01354	1.02133	0.99662	1.04665	1.02995	1.00493	1.05559	1.03053	1.00537	1.05631	1.03515	1.00962	1.06132	0.999932	0.975643	1.02483	1.00781	0.994769	1.02103	1.00578	0.990562	1.02123	14.1418	1.0357	1.00115	1.07143	1.03051	0.995678	1.06655
70.0%	14.4862	1.00981	0.989138	1.03091	1.02754	1.00227	1.05344	1.02774	1.00252	1.0536	0.964862	0.877421	1.06102	0.964233	0.881996	1.05414	0.935781	0.863737	1.01383	1.02216	0.996273	1.04872	1.03116	1.00494	1.05805	1.03182	1.00546	1.05887	1.03666	1.00991	1.06412	1.00063	0.97526	1.02666	1.00879	0.99508	1.02269	1.00611	0.990137	1.02235	14.3357	1.03581	0.999764	1.07317	1.0311	0.994679	1.06885
71.0%	14.6642	1.01054	0.988934	1.03261	1.02861	1.00217	1.05576	1.02829	1.00189	1.05537	0.96363	0.872254	1.06458	0.962267	0.876387	1.05656	0.932576	0.857444	1.01429	1.02293	0.995838	1.05077	1.03229	1.00485	1.06048	1.03304	1.00545	1.06139	1.03809	1.01008	1.06688	1.0014	0.974927	1.02859	1.00982	0.995438	1.02441	1.00644	0.989698	1.02347	14.5276	1.03565	0.998065	1.07465	1.03151	0.993462	1.07101
72.0%	14.8429	1.01128	0.988709	1.03436	1.02965	1.00195	1.05812	1.02872	1.0011	1.0571	0.962449	0.866923	1.0685	0.960267	0.870554	1.05923	0.929363	0.850983	1.01496	1.02366	0.99529	1.05284	1.03337	1.00464	1.06292	1.03422	1.00532	1.06395	1.03947	1.01014	1.06966	1.00226	0.974625	1.03069	1.01093	0.995845	1.02625	1.00677	0.989231	1.02463	14.7168	1.0352	0.996038	1.0759	1.03173	0.992008	1.07305
73.0%	15.0235	1.01205	0.988449	1.0362	1.03065	1.00161	1.06054	1.02903	1.00009	1.05881	0.961315	0.861348	1.07289	0.958218	0.864411	1.06221	0.926124	0.844273	1.01591	1.02435	0.994607	1.05498	1.0344	1.00428	1.06542	1.03535	1.00506	1.06656	1.04081	1.01005	1.0725	1.00323	0.974338	1.03297	1.01213	0.996303	1.02821	1.00711	0.988724	1.02583	14.9068	1.03445	0.993613	1.07696	1.03177	0.990259	1.07502
74.0%	15.2059	1.01283	0.98814	1.03815	1.03161	1.00112	1.06303	1.02922	0.998855	1.06051	0.960232	0.85547	1.07782	0.956117	0.857902	1.06558	0.922857	0.837267	1.0172	1.02499	0.993764	1.0572	1.03537	1.00375	1.06798	1.03644	1.00463	1.06925	1.04209	1.00979	1.07542	1.0043	0.974051	1.03548	1.01342	0.996808	1.0303	1.00744	0.98817	1.02709	15.0974	1.03337	0.990748	1.07783	1.03161	0.988177	1.07695
75.0%	15.389	1.01364	0.987769	1.04019	1.03252	1.00045	1.06561	1.02927	0.997363	1.0622	0.959209	0.849281	1.08337	0.953978	0.851023	1.06939	0.919589	0.829972	1.01888	1.02557	0.992743	1.05949	1.03627	1.00302	1.07062	1.03747	1.00402	1.07202	1.0433	1.00933	1.07841	1.00547	0.973749	1.03822	1.0148	0.997354	1.03254	1.00778	0.987564	1.0284	15.2864	1.03198	0.987442	1.07853	1.03124	0.985753	1.07882
76.0%	15.571	1.01446	0.98733	1.04233	1.03337	0.999609	1.06827	1.02919	0.995622	1.06389	0.958264	0.842805	1.08954	0.951829	0.843811	1.07367	0.916358	0.822437	1.02101	1.0261	0.991543	1.06187	1.0371	1.0021	1.07331	1.03843	1.00322	1.07487	1.04444	1.00867	1.08146	1.00674	0.973423	1.0412	1.01625	0.997931	1.0349	1.00811	0.986905	1.02977	15.4728	1.0303	0.983712	1.07909	1.03068	0.982997	1.08068
77.0%	15.7485	1.01529	0.986848	1.04454	1.03418	0.998643	1.07098	1.02902	0.993716	1.06559	0.957438	0.836217	1.09623	0.949757	0.836475	1.07838	0.91327	0.814867	1.02356	1.0266	0.990228	1.06431	1.03787	1.00104	1.07606	1.03934	1.00228	1.07776	1.04551	1.00786	1.08456	1.0081	0.973092	1.04436	1.01773	0.998515	1.03732	1.00844	0.986215	1.03116	15.6516	1.02847	0.979771	1.07959	1.03003	0.980072	1.08253
78.0%	15.9227	1.01615	0.986345	1.04685	1.03499	0.9976	1.07378	1.02882	0.9917	1.06734	0.956752	0.82956	1.10345	0.947799	0.829072	1.08353	0.910348	0.807306	1.02654	1.02711	0.988842	1.06685	1.03863	0.999886	1.07888	1.04023	1.00124	1.08074	1.04656	1.00695	1.08773	1.00955	0.972775	1.04772	1.01925	0.9991	1.0398	1.00877	0.9855	1.03259	15.8219	1.02663	0.97578	1.08013	1.02937	0.97711	1.08442
79.0%	16.0925	1.01705	0.985849	1.04923	1.03583	0.996537	1.07668	1.02864	0.989654	1.06916	0.956232	0.822965	1.11108	0.94601	0.821752	1.08906	0.907649	0.799891	1.02992	1.02765	0.987449	1.0695	1.03941	0.998696	1.08178	1.04114	1.00017	1.0838	1.04761	1.00598	1.09097	1.01111	0.972501	1.05126	1.02076	0.999675	1.0423	1.00911	0.98478	1.03405	15.9864	1.02483	0.971796	1.08076	1.02875	0.974163	1.0864
80.0%	16.2578	1.018	0.985388	1.05169	1.03673	0.995508	1.07965	1.02851	0.987643	1.07106	0.955893	0.816533	1.11904	0.944426	0.814628	1.09491	0.905203	0.792722	1.03365	1.02827	0.986101	1.07224	1.04023	0.997527	1.08475	1.04209	0.999113	1.08692	1.04869	1.00502	1.09426	1.01277	0.972297	1.05493	1.02227	1.00024	1.04479	1.00946	0.98407	1.03551	16.144	1.02315	0.967948	1.08151	1.02825	0.97134	1.08849
81.0%	16.4223	1.01903	0.984977	1.05426	1.03772	0.994536	1.08278	1.02846	0.98568	1.0731	0.955747	0.810208	1.12743	0.943046	0.807639	1.10115	0.902988	0.785724	1.03775	1.02899	0.98482	1.07514	1.04113	0.996401	1.08786	1.04312	0.998099	1.09018	1.04985	1.0041	1.0977	1.01458	0.972189	1.05882	1.02378	1.00079	1.0473	1.00984	0.983368	1.03703	16.2981	1.02162	0.964236	1.08243	1.02787	0.968649	1.09072
82.0%	16.5855	1.02016	0.984645	1.05695	1.03884	0.993675	1.08605	1.02854	0.983831	1.07528	0.955817	0.804102	1.13616	0.941912	0.800908	1.10774	0.901045	0.77901	1.0422	1.02984	0.983659	1.07819	1.04214	0.995372	1.09111	1.04426	0.997177	1.09357	1.05111	1.00326	1.10125	1.01654	0.972209	1.0629	1.0253	1.00134	1.04982	1.01024	0.98269	1.03857	16.4536	1.02024	0.960623	1.08357	1.02767	0.966076	1.09319
83.0%	16.7485	1.0214	0.984419	1.05976	1.04011	0.992965	1.0895	1.02878	0.982138	1.07763	0.956124	0.798258	1.14521	0.941052	0.794478	1.11467	0.899393	0.772612	1.04698	1.03086	0.982661	1.08143	1.0433	0.994483	1.09451	1.04554	0.99639	1.09712	1.05251	1.00255	1.10496	1.01868	0.972392	1.06717	1.0268	1.00188	1.05235	1.01068	0.982046	1.04015	16.6072	1.01911	0.957268	1.08494	1.02769	0.96375	1.09587
84.0%	16.9152	1.0228	0.984328	1.06278	1.04161	0.992449	1.09321	1.02922	0.980627	1.08022	0.956712	0.792638	1.15475	0.940496	0.788308	1.12207	0.89804	0.766479	1.05218	1.03211	0.98186	1.08493	1.04466	0.993769	1.09816	1.04702	0.995775	1.10091	1.0541	1.00201	1.1089	1.02107	0.972786	1.07175	1.02834	1.00243	1.05491	1.01117	0.981438	1.0418	16.7613	1.01825	0.954195	1.0866	1.02797	0.961705	1.0988
85.0%	17.0888	1.02442	0.98442	1.06605	1.04341	0.992196	1.09727	1.02995	0.97936	1.08314	0.957646	0.787277	1.16488	0.940313	0.782433	1.13005	0.897038	0.760638	1.0579	1.03366	0.981324	1.0888	1.04631	0.993298	1.10214	1.04878	0.995398	1.10503	1.05598	1.00171	1.11318	1.02379	0.97346	1.07672	1.02991	1.00299	1.05754	1.01173	0.980877	1.04354	16.9197	1.01772	0.95143	1.08862	1.02859	0.95998	1.1021
86.0%	17.2723	1.02633	0.984764	1.06965	1.04562	0.992311	1.1018	1.03105	0.978438	1.08649	0.959028	0.782264	1.17573	0.940611	0.776952	1.13874	0.89648	0.755173	1.06423	1.03563	0.981159	1.09312	1.04833	0.993168	1.10656	1.05092	0.995357	1.10958	1.05823	1.00174	1.1179	1.02694	0.974516	1.08218	1.03153	1.00358	1.06025	1.01238	0.980386	1.04541	17.0841	1.01761	0.949072	1.0911	1.02964	0.958679	1.10585
87.0%	17.4647	1.02858	0.985446	1.0736	1.04832	0.992931	1.10681	1.03264	0.978021	1.09031	0.960953	0.777857	1.18715	0.94153	0.772146	1.14807	0.896504	0.750348	1.07113	1.03809	0.981507	1.09794	1.05082	0.993519	1.11143	1.05351	0.995788	1.11457	1.06093	1.00225	1.12306	1.03057	0.976061	1.08812	1.03317	1.00418	1.06299	1.01314	0.980006	1.04739	17.2577	1.01807	0.947256	1.09419	1.03126	0.957941	1.11019
88.0%	17.6618	1.03116	0.986537	1.0778	1.05155	0.994183	1.11222	1.03479	0.978276	1.09458	0.963474	0.774385	1.19874	0.943187	0.768373	1.15777	0.897243	0.746502	1.07842	1.0411	0.982505	1.10318	1.05381	0.99448	1.11667	1.05658	0.996815	1.11992	1.06412	1.00335	1.12857	1.03466	0.978169	1.09442	1.03477	1.00479	1.06564	1.01401	0.979786	1.04942	17.4398	1.01928	0.946215	1.09799	1.03361	0.95798	1.11521
89.0%	17.8625	1.03411	0.98811	1.08226	1.05536	0.996188	1.11805	1.0376	0.979347	1.09933	0.966666	0.77207	1.21031	0.945695	0.765874	1.16774	0.898811	0.743859	1.08604	1.04471	0.984282	1.10885	1.05735	0.996175	1.12229	1.06019	0.998558	1.12562	1.06784	1.00517	1.13442	1.03925	0.980929	1.10104	1.0363	1.0054	1.06814	1.01499	0.979766	1.05148	17.6257	1.02138	0.946197	1.10253	1.03677	0.958995	1.12085
90.0%	18.0742	1.03761	0.990337	1.08714	1.06003	0.999204	1.12456	1.04132	0.981481	1.10481	0.970776	0.771108	1.22214	0.949333	0.764872	1.17828	0.901441	0.742609	1.09425	1.04921	0.987091	1.11523	1.06171	0.998847	1.12854	1.06459	1.00126	1.13193	1.07236	1.00795	1.14088	1.04458	0.984584	1.10822	1.03778	1.00602	1.07054	1.01615	0.979997	1.05365	17.8158	1.02454	0.947413	1.10794	1.0409	0.961179	1.12723
91.0%	18.3047	1.0419	0.993473	1.09269	1.06593	1.00362	1.13211	1.04633	0.985078	1.1114	0.976172	0.771906	1.23449	0.954538	0.765818	1.18976	0.905524	0.743161	1.10336	1.05495	0.991329	1.12266	1.06725	1.00288	1.13575	1.07013	1.00528	1.13916	1.07802	1.01207	1.14827	1.05098	0.98949	1.11628	1.03922	1.00666	1.07283	1.01757	0.980564	1.05598	18.0135	1.02901	0.950118	1.11446	1.04624	0.964783	1.13457
92.0%	18.5619	1.04726	0.997822	1.09916	1.07351	1.00991	1.14111	1.0531	0.990614	1.11953	0.983318	0.774942	1.24772	0.961865	0.76926	1.20269	0.911562	0.746017	1.11384	1.06241	0.997469	1.13158	1.07437	1.00871	1.14432	1.07723	1.01108	1.1477	1.08525	1.01797	1.15699	1.05885	0.99607	1.12559	1.04062	1.00734	1.075	1.01934	0.98157	1.05856	18.2272	1.03521	0.954661	1.12255	1.0532	0.970166	1.14335
93.0%	18.8568	1.05414	1.00383	1.10698	1.08345	1.01877	1.15224	1.06233	0.998807	1.12989	0.992925	0.780922	1.26248	0.972177	0.776017	1.21792	0.920345	0.751931	1.12648	1.07227	1.00621	1.14266	1.08375	1.017	1.15488	1.08651	1.01928	1.15818	1.09469	1.0263	1.16764	1.06881	1.00494	1.13673	1.04197	1.00806	1.07702	1.02159	0.98316	1.06152	18.4679	1.04382	0.961689	1.13297	1.06249	0.977971	1.15432
94.0%	19.1914	1.06284	1.01183	1.11642	1.09629	1.03073	1.16602	1.07462	1.01027	1.14307	1.00559	0.790458	1.27926	0.986265	0.786853	1.23621	0.932624	0.761625	1.14201	1.08509	1.01813	1.15646	1.09588	1.02827	1.16793	1.09847	1.03039	1.17105	1.10681	1.03755	1.18069	1.08125	1.01654	1.15007	1.04319	1.00875	1.0788	1.02442	0.985453	1.06492	18.7495	1.05604	0.972324	1.14695	1.07525	0.989269	1.16871
95.0%	19.5968	1.0746	1.02298	1.12882	1.11398	1.04758	1.18458	1.09202	1.02687	1.16131	1.02335	0.805025	1.30088	1.00663	0.803627	1.26091	0.950683	0.776831	1.16344	1.10287	1.03502	1.17517	1.11261	1.0442	1.1855	1.1149	1.04604	1.18831	1.12344	1.05338	1.19816	1.09791	1.03243	1.16754	1.04425	1.00936	1.08035	1.02821	0.988789	1.0692	19.0766	1.07302	0.987665	1.16574	1.09254	1.005	1.1877
96.0%	20.1198	1.09159	1.03914	1.14669	1.14007	1.07224	1.21219	1.11829	1.05173	1.18906	1.04998	0.826514	1.33386	1.03801	0.829087	1.29958	0.978889	0.800167	1.19753	1.12923	1.05988	1.20313	1.13731	1.06751	1.21168	1.13908	1.06885	1.21393	1.14786	1.0764	1.22405	1.12181	1.05506	1.19279	1.04503	1.00967	1.08164	1.03364	0.99369	1.07519	19.5012	1.09938	1.01181	1.19452	1.11881	1.02894	1.21653
97.0%	20.8212	1.1173	1.06253	1.1749	1.18042	1.10819	1.25737	1.15977	1.08885	1.23531	1.09183	0.854358	1.39531	1.08865	0.864446	1.371	1.02488	0.833101	1.26082	1.17021	1.09629	1.24913	1.17552	1.10129	1.25475	1.17633	1.10172	1.256	1.18542	1.10952	1.26652	1.15783	1.087	1.23327	1.04519	1.00891	1.08279	1.04173	1.00059	1.08457	20.0981	1.14431	1.05225	1.24443	1.16271	1.06736	1.26658
98.0%	21.8264	1.15908	1.09591	1.22588	1.2477	1.15984	1.34221	1.23026	1.1438	1.32326	1.16277	0.878455	1.53909	1.17688	0.90366	1.5327	1.10563	0.871312	1.40296	1.23888	1.14887	1.33594	1.23916	1.14908	1.33632	1.23817	1.14775	1.33571	1.2477	1.15575	1.34696	1.2164	1.1308	1.30848	1.0441	1.00485	1.08488	1.05462	1.00935	1.10192	21.0867	1.2374	1.12928	1.35587	1.2519	1.13583	1.37982
99.0%	23.1211	1.21904	1.13439	1.31002	1.34711	1.22088	1.48638	1.33596	1.21102	1.47379	1.26924	0.873578	1.84412	1.31307	0.923067	1.86785	1.23068	0.894766	1.69271	1.34079	1.21131	1.4841	1.33299	1.204	1.4758	1.32903	1.19986	1.47212	1.33912	1.2078	1.48471	1.30121	1.17929	1.43574	1.04144	0.99464	1.09044	1.07258	1.01666	1.13158	22.5926	1.41652	1.25256	1.60193	1.42047	1.23652	1.63178
99.1%	23.2971	1.22754	1.13919	1.32275	1.36142	1.22871	1.50848	1.35126	1.21977	1.49692	1.28469	0.870574	1.8958	1.33311	0.92349	1.92441	1.24907	0.896083	1.74112	1.35549	1.21933	1.50686	1.34648	1.21092	1.49721	1.34208	1.20636	1.49306	1.35224	1.21428	1.50587	1.31333	1.18529	1.4552	1.04104	0.992941	1.09147	1.07508	1.01731	1.13612	22.7733	1.44031	1.26719	1.63709	1.4427	1.24803	1.66774
99.2%	23.489	1.23687	1.14433	1.33689	1.3772	1.23713	1.53312	1.36813	1.22922	1.52273	1.30174	0.866875	1.95475	1.35529	0.923517	1.98892	1.26943	0.897142	1.7962	1.37169	1.22796	1.53225	1.36133	1.21834	1.5211	1.35643	1.21333	1.51641	1.36667	1.22122	1.52946	1.32667	1.19171	1.4769	1.04061	0.991033	1.09267	1.0778	1.01795	1.14118	22.9825	1.46837	1.28407	1.67913	1.46889	1.26125	1.71071
99.3%	23.7082	1.24762	1.1501	1.35339	1.39544	1.24665	1.562	1.38766	1.23994	1.55299	1.32149	0.862183	2.02549	1.38108	0.923061	2.06637	1.29309	0.897934	1.86214	1.39044	1.23771	1.56202	1.3785	1.2267	1.54908	1.37302	1.22116	1.54376	1.38336	1.22901	1.5571	1.34207	1.19892	1.50231	1.04012	0.988788	1.09411	1.08093	1.01859	1.14708	23.2182	1.50063	1.30303	1.7282	1.49895	1.27602	1.76084
99.4%	23.9643	1.26029	1.15672	1.37312	1.41706	1.25765	1.59668	1.41083	1.25237	1.58935	1.34495	0.856172	2.11275	1.41184	0.921965	2.16199	1.32129	0.898371	1.94331	1.41267	1.24899	1.5978	1.39882	1.23633	1.58268	1.39266	1.23017	1.57661	1.40311	1.23796	1.5903	1.36029	1.2072	1.53279	1.03954	0.986088	1.0959	1.08459	1.01923	1.15414	23.4908	1.53882	1.32494	1.78723	1.5345	1.29299	1.82111
99.5%	24.2741	1.27579	1.16459	1.3976	1.44367	1.27084	1.63999	1.43939	1.26731	1.63482	1.37388	0.848279	2.22515	1.44996	0.919958	2.28532	1.35623	0.898305	2.0476	1.44004	1.26252	1.64252	1.42382	1.24782	1.62465	1.41679	1.24089	1.61762	1.42739	1.24862	1.63175	1.38266	1.21704	1.57081	1.03885	0.982727	1.09818	1.08904	1.01988	1.16288	23.8111	1.58493	1.35073	1.85974	1.57732	1.31284	1.89509
99.6%	24.6572	1.29522	1.17413	1.42878	1.47725	1.28703	1.6956	1.47549	1.28572	1.69327	1.41052	0.837793	2.37477	1.49853	0.916635	2.44983	1.40072	0.897488	2.18611	1.47461	1.27912	1.69998	1.45535	1.26186	1.67851	1.44721	1.25397	1.67024	1.45798	1.26161	1.68493	1.41083	1.22903	1.61954	1.03799	0.97845	1.10115	1.09456	1.02051	1.17398	24.2151	1.64509	1.38344	1.95622	1.63308	1.33785	1.99345
99.7%	25.2526	1.32601	1.1887	1.47917	1.53102	1.31204	1.78655	1.53342	1.31432	1.78904	1.46942	0.820369	2.63197	1.57728	0.910065	2.73365	1.47278	0.89497	2.42363	1.53001	1.3048	1.7941	1.50574	1.28344	1.76655	1.4958	1.27401	1.7562	1.50685	1.28149	1.77184	1.45577	1.24737	1.69899	1.03666	0.971598	1.10607	1.1032	1.02119	1.19179	24.726	1.72443	1.42523	2.08643	1.70639	1.36954	2.12608
99.8%	25.9813	1.36469	1.20624	1.54395	1.59949	1.34264	1.90547	1.60741	1.34949	1.91462	1.54485	0.797914	2.99101	1.6793	0.900378	3.13205	1.56603	0.890396	2.75433	1.60064	1.33622	1.91739	1.5698	1.30967	1.88159	1.55748	1.29829	1.86842	1.56888	1.30556	1.88531	1.51272	1.26954	1.80247	1.03503	0.962972	1.11248	1.11387	1.02165	1.21441	25.3788	1.8314	1.47957	2.26688	1.80488	1.41038	2.30973
99.9%	26.9965	1.42046	1.23041	1.63986	1.70001	1.3856	2.08576	1.71648	1.39919	2.10571	1.65644	0.765721	3.58329	1.83251	0.884971	3.79458	1.70586	0.882219	3.29845	1.70451	1.38037	2.10477	1.6636	1.34624	2.05577	1.64767	1.33202	2.03812	1.65958	1.33898	2.05695	1.59578	1.30027	1.95844	1.03276	0.950688	1.12192	1.1289	1.02181	1.24722	26.1862	1.97294	1.54862	2.51351	1.93461	1.46172	2.56049
100.0%	31.3652	1.68768	1.33544	2.13283	2.20984	1.58062	3.08955	2.27686	1.62852	3.18331	2.23628	0.631494	7.91922	2.66828	0.809809	8.79184	2.46484	0.837048	7.25819	2.23414	1.58134	3.15641	2.13559	1.50966	3.02104	2.09935	1.48161	2.97466	2.11368	1.48684	3.00479	2.00853	1.43574	2.80985	1.02307	0.897117	1.16671	1.19595	1.01932	1.40317	28.402	2.4201	1.75116	3.34456	2.34054	1.60923	3.40418
