## Supplemental Table S18 for "Air temperature and thrombotic cardiovascular disease in England: case time series studies using whole-population electronic health records during 2020-2022"

### Sheet: Sheet1
percentile	tmean_20_22	14d_lag_sensitivity_fit	14d_lag_sensitivity_lower	14d_lag_sensitivity_upper	adjusted_for_covid19_fit	adjusted_for_covid19_lower	adjusted_for_covid19_upper	adjusted_for_lockdown_fit	adjusted_for_lockdown_lower	adjusted_for_lockdown_upper	sensitivity_fatal_1week_fit	sensitivity_fatal_1week_lower	sensitivity_fatal_1week_upper	sensitivity_fatal_2week_fit	sensitivity_fatal_2week_lower	sensitivity_fatal_2week_upper	sensitivity_fatal_month_fit	sensitivity_fatal_month_lower	sensitivity_fatal_month_upper	sensitivity_first_event_fit	sensitivity_first_event_lower	sensitivity_first_event_upper	sensitivity_nonfatal_1week_fit	sensitivity_nonfatal_1week_lower	sensitivity_nonfatal_1week_upper	sensitivity_nonfatal_2week_fit	sensitivity_nonfatal_2week_lower	sensitivity_nonfatal_2week_upper	sensitivity_nonfatal_month_fit	sensitivity_nonfatal_month_lower	sensitivity_nonfatal_month_upper	sensitivity_restricted_study_period_may_fit	sensitivity_restricted_study_period_may_lower	sensitivity_restricted_study_period_may_upper	4d_lag_sensitivity_fit	4d_lag_sensitivity_lower	4d_lag_sensitivity_upper	7d_lag_sensitivity_fit	7d_lag_sensitivity_lower	7d_lag_sensitivity_upper	tmean_20_21	adjusted_for_air_pollution_fit	adjusted_for_air_pollution_lower	adjusted_for_air_pollution_upper	air_pollution_period_unadjusted_fit	air_pollution_period_unadjusted_lower	air_pollution_period_unadjusted_upper
0.0%	-6.52064	1.17352	1.05863	1.30089	0.90915	0.801389	1.0314	0.985627	0.867737	1.11953	1.4042	1.03372	1.90745	1.44465	1.07939	1.93352	1.34822	1.02323	1.77643	0.93986	0.822787	1.07359	0.839142	0.731359	0.962811	0.824383	0.717439	0.947269	0.825946	0.717446	0.950854	0.921093	0.810815	1.04637	1.06706	1.01403	1.12287	1.11531	1.04955	1.1852	-5.89182	0.96888	0.787095	1.19265	0.86151	0.68739	1.07973
0.1%	-2.79481	1.11493	1.04277	1.19209	0.933427	0.860785	1.0122	0.981993	0.90494	1.06561	1.2554	1.03149	1.52791	1.28081	1.06243	1.54409	1.22943	1.0301	1.46732	0.954977	0.876775	1.04015	0.884047	0.809343	0.965646	0.873258	0.798709	0.954766	0.873102	0.797597	0.955755	0.946363	0.872033	1.02703	1.04711	1.01303	1.08234	1.0769	1.03546	1.12001	-1.85527	0.974854	0.860478	1.10443	0.910078	0.794178	1.04289
0.2%	-2.29021	1.10723	1.04046	1.17828	0.936764	0.868963	1.00986	0.981501	0.909897	1.05874	1.2365	1.03057	1.48357	1.2601	1.05955	1.49861	1.21416	1.03049	1.43058	0.957043	0.884145	1.03595	0.890311	0.820326	0.966266	0.880096	0.810202	0.956021	0.879692	0.808918	0.956659	0.949838	0.880447	1.0247	1.04444	1.01276	1.0771	1.07181	1.03341	1.11162	-1.4906	0.975396	0.867273	1.097	0.914599	0.804471	1.0398
0.3%	-1.9405	1.10192	1.03881	1.16886	0.939084	0.874628	1.00829	0.981161	0.913299	1.05407	1.22356	1.02978	1.45381	1.24595	1.05742	1.46808	1.2037	1.03062	1.40585	0.958477	0.889237	1.03311	0.894678	0.827974	0.966754	0.884867	0.818214	0.95695	0.884289	0.816808	0.957344	0.952254	0.886271	1.02315	1.04259	1.01254	1.07352	1.06829	1.03196	1.10589	-1.27221	0.97572	0.871345	1.0926	0.917316	0.810679	1.03798
0.4%	-1.66413	1.09774	1.03748	1.1615	0.940922	0.879097	1.00709	0.980892	0.915961	1.05043	1.21344	1.02906	1.43086	1.23487	1.05563	1.44454	1.19549	1.03063	1.38673	0.959612	0.893246	1.03091	0.898144	0.834035	0.96718	0.888656	0.824568	0.957725	0.887938	0.823063	0.957927	0.954168	0.890862	1.02197	1.04113	1.01235	1.07072	1.06551	1.03078	1.10141	-1.10016	0.975976	0.874552	1.08916	0.919463	0.815592	1.03656
0.5%	-1.43857	1.09434	1.03637	1.15555	0.942424	0.882736	1.00615	0.980673	0.918113	1.0475	1.20524	1.02839	1.4125	1.2259	1.0541	1.42571	1.18883	1.03057	1.37141	0.96054	0.896504	1.02915	0.900983	0.838988	0.967558	0.89176	0.829763	0.958388	0.890928	0.828177	0.958433	0.955733	0.894597	1.02105	1.03994	1.01218	1.06846	1.06325	1.02981	1.09779	-0.951882	0.976196	0.877313	1.08622	0.921318	0.81984	1.03536
0.6%	-1.25799	1.09163	1.03547	1.15083	0.943628	0.885641	1.00541	0.980497	0.91982	1.04518	1.19871	1.02779	1.39805	1.21877	1.05282	1.41088	1.18353	1.03047	1.35933	0.961283	0.899101	1.02776	0.903262	0.842955	0.967883	0.894252	0.833928	0.958941	0.893329	0.832275	0.958861	0.956987	0.897578	1.02033	1.03899	1.01203	1.06667	1.06145	1.02901	1.09491	-0.80373	0.976416	0.880071	1.08331	0.923174	0.824097	1.03416
0.7%	-1.10358	1.08931	1.03469	1.14682	0.94466	0.888118	1.0048	0.980347	0.921268	1.04322	1.19316	1.02724	1.38588	1.21271	1.05169	1.39838	1.17902	1.03034	1.34915	0.961919	0.901313	1.0266	0.905216	0.846348	0.968178	0.896389	0.83749	0.959431	0.895387	0.83578	0.959244	0.958061	0.900118	1.01973	1.03818	1.01189	1.06514	1.05991	1.02832	1.09247	-0.645722	0.976651	0.883007	1.08023	0.925158	0.828651	1.0329
0.8%	-0.967673	1.08728	1.03399	1.14331	0.945568	0.890292	1.00428	0.980215	0.922532	1.04151	1.18829	1.02672	1.3753	1.20739	1.05065	1.38752	1.17506	1.0302	1.34028	0.962479	0.903251	1.02559	0.906939	0.849333	0.968451	0.898275	0.840626	0.959877	0.897202	0.838865	0.959596	0.959008	0.902346	1.01923	1.03746	1.01176	1.06381	1.05855	1.0277	1.09033	-0.486771	0.976888	0.885956	1.07715	0.927158	0.833244	1.03166
0.9%	-0.833893	1.08528	1.03329	1.13989	0.946463	0.892426	1.00377	0.980085	0.923765	1.03984	1.18352	1.02617	1.36501	1.20219	1.0496	1.37695	1.17117	1.03002	1.33166	0.96303	0.90515	1.02461	0.908638	0.852269	0.968735	0.900134	0.843712	0.96033	0.898992	0.8419	0.959957	0.95994	0.904531	1.01874	1.03676	1.01163	1.06251	1.05722	1.02709	1.08824	-0.341584	0.977104	0.888643	1.07437	0.928989	0.837449	1.03053
1.0%	-0.6953	1.08322	1.03256	1.13636	0.947391	0.894628	1.00327	0.97995	0.925031	1.03813	1.1786	1.02556	1.35448	1.19682	1.04847	1.36614	1.16716	1.02981	1.32283	0.963602	0.907108	1.02361	0.910401	0.855308	0.969044	0.902065	0.846907	0.960815	0.900851	0.845042	0.960346	0.960907	0.906785	1.01826	1.03603	1.01148	1.06118	1.05585	1.02644	1.08609	-0.207557	0.977303	0.891117	1.07183	0.930682	0.841338	1.02951
2.0%	0.580139	1.06455	1.02516	1.10546	0.955926	0.91412	0.999643	0.97878	0.935827	1.0237	1.13472	1.01756	1.26538	1.14899	1.03587	1.27447	1.13122	1.02557	1.24775	0.968858	0.924266	1.0156	0.926667	0.882643	0.972887	0.919886	0.875727	0.966271	0.918011	0.873361	0.964945	0.969768	0.926622	1.01492	1.0294	1.00965	1.04954	1.04336	1.01998	1.06729	0.88409	0.978938	0.910709	1.05228	0.944475	0.872852	1.02198
3.0%	1.56129	1.05101	1.01853	1.08453	0.96235	0.927309	0.998716	0.97814	0.942518	1.01511	1.10376	1.00771	1.20896	1.11531	1.02285	1.21612	1.10556	1.01869	1.19985	0.972838	0.935586	1.01157	0.938894	0.90179	0.977524	0.933295	0.896027	0.972112	0.930952	0.893291	0.970202	0.976325	0.939805	1.01427	1.02449	1.00749	1.04177	1.03427	1.01432	1.05462	1.66754	0.980143	0.923487	1.04027	0.954114	0.894356	1.01786
4.0%	2.26539	1.04199	1.01327	1.07153	0.966797	0.935321	0.999332	0.977935	0.946175	1.01076	1.08368	0.998531	1.1761	1.09348	1.01169	1.18189	1.08871	1.01155	1.17177	0.975623	0.942249	1.01018	0.947287	0.913851	0.981946	0.942501	0.908889	0.977357	0.939872	0.905918	0.975099	0.980746	0.947626	1.01502	1.02113	1.00552	1.03698	1.0282	1.00996	1.04678	2.26665	0.981096	0.932052	1.03272	0.961149	0.909466	1.01577
5.0%	2.78305	1.03583	1.00922	1.06314	0.969942	0.940365	1.00045	0.977967	0.948265	1.0086	1.0703	0.990968	1.15599	1.07893	1.00284	1.16081	1.07734	1.00536	1.15447	0.977617	0.946316	1.00995	0.953161	0.921676	0.985721	0.948942	0.917273	0.981705	0.94614	0.914158	0.979241	0.983786	0.952432	1.01617	1.01878	1.00391	1.03387	1.02405	1.0067	1.0417	2.73224	0.981862	0.937798	1.028	0.966328	0.920094	1.01488
6.0%	3.20706	1.03112	1.00588	1.05699	0.972423	0.944001	1.0017	0.978129	0.949682	1.00743	1.06032	0.984595	1.14186	1.06807	0.995515	1.14592	1.06874	0.99998	1.14223	0.97921	0.949176	1.01019	0.957738	0.927435	0.989032	0.95396	0.923466	0.985461	0.951045	0.920256	0.982864	0.986114	0.955821	1.01737	1.01694	1.00254	1.03155	1.02087	1.00408	1.03795	3.13065	0.982539	0.942026	1.02479	0.970511	0.928271	1.01467
7.0%	3.55159	1.02754	1.00322	1.05245	0.974367	0.946681	1.00286	0.978363	0.950714	1.00682	1.0529	0.979542	1.13176	1.06	0.98976	1.13522	1.06228	0.995615	1.1334	0.980473	0.951248	1.0106	0.96128	0.931724	0.991773	0.957838	0.928086	0.988544	0.954855	0.924819	0.985867	0.987885	0.958266	1.01842	1.01551	1.00143	1.02979	1.01846	1.00203	1.03515	3.46962	0.983133	0.945131	1.02266	0.973859	0.93451	1.01486
8.0%	3.8382	1.02474	1.00109	1.04895	0.97593	0.948762	1.00388	0.978634	0.951543	1.0065	1.04724	0.97558	1.12416	1.05383	0.985257	1.12718	1.05728	0.992126	1.1267	0.9815	0.952846	1.01102	0.96409	0.935057	0.994024	0.960914	0.931681	0.991064	0.957891	0.928381	0.988338	0.989267	0.96013	1.01929	1.01436	1.00053	1.02839	1.01657	1.00043	1.03297	3.75706	0.98365	0.947439	1.02124	0.976528	0.939276	1.01526
9.0%	4.09298	1.0224	0.9993	1.04604	0.977274	0.950529	1.00477	0.978936	0.952296	1.00632	1.04261	0.972348	1.11795	1.04878	0.981574	1.12059	1.05313	0.989227	1.12116	0.982395	0.954204	1.01142	0.966476	0.937869	0.995956	0.963523	0.934713	0.993222	0.960478	0.931397	0.990468	0.99042	0.961686	1.02001	1.01339	0.999766	1.02719	1.01499	0.999098	1.03114	4.01351	0.984122	0.949284	1.02024	0.978765	0.943134	1.01574
10.0%	4.32948	1.02036	0.997746	1.04349	0.978482	0.952122	1.00557	0.979272	0.953037	1.00623	1.03867	0.969669	1.11258	1.04448	0.978501	1.1149	1.04955	0.986776	1.11632	0.983208	0.955438	1.01178	0.96859	0.940371	0.997655	0.965833	0.937408	0.99512	0.96278	0.934089	0.992353	0.991424	0.963067	1.02061	1.01251	0.9991	1.02611	1.01362	0.997958	1.02953	4.25484	0.984578	0.950875	1.01948	0.980736	0.946448	1.01627
11.0%	4.55259	1.01855	0.996395	1.0412	0.979585	0.9536	1.00628	0.97964	0.953795	1.00618	1.03527	0.967481	1.10782	1.04076	0.97596	1.10985	1.04641	0.984724	1.11196	0.983959	0.956598	1.0121	0.970491	0.942654	0.99915	0.967908	0.939862	0.99679	0.96486	0.936551	0.994024	0.992309	0.964333	1.0211	1.01172	0.998516	1.0251	1.0124	0.996978	1.02806	4.4791	0.985011	0.952263	1.01889	0.982447	0.949279	1.01677
12.0%	4.7672	1.01692	0.995208	1.0391	0.980612	0.955012	1.0069	0.980038	0.954589	1.00617	1.03229	0.965701	1.10346	1.03748	0.973856	1.10526	1.0436	0.983004	1.10793	0.984668	0.957723	1.01237	0.972236	0.944792	1.00048	0.96981	0.942156	0.998275	0.966777	0.938864	0.99552	0.993105	0.965527	1.02147	1.01099	0.998	1.02414	1.0113	0.996126	1.02671	4.69618	0.985439	0.95355	1.0184	0.983993	0.95182	1.01725
13.0%	4.97184	1.01545	0.994182	1.03717	0.981562	0.956358	1.00743	0.980456	0.955409	1.00616	1.02968	0.964303	1.09948	1.03461	0.972162	1.10107	1.0411	0.981599	1.1042	0.985331	0.958811	1.01258	0.973826	0.946788	1.00164	0.971542	0.944293	0.999576	0.968532	0.941028	0.99684	0.993814	0.966652	1.02174	1.01031	0.99755	1.02324	1.01032	0.995397	1.02546	4.90513	0.98586	0.954757	1.01798	0.985382	0.954106	1.01768
14.0%	5.16697	1.01413	0.9933	1.03541	0.982441	0.957644	1.00788	0.980888	0.956253	1.00616	1.0274	0.963242	1.09582	1.0321	0.970828	1.09724	1.03887	0.980475	1.10074	0.985951	0.959868	1.01274	0.975277	0.94866	1.00264	0.973121	0.946293	1.00071	0.970141	0.943061	0.997999	0.994447	0.967719	1.02191	1.00969	0.99716	1.02238	1.00943	0.994777	1.02431	5.10661	0.986273	0.955911	1.0176	0.986634	0.956184	1.01805
15.0%	5.35371	1.01295	0.992547	1.03377	0.98326	0.958884	1.00825	0.981331	0.957119	1.00616	1.02539	0.962471	1.09243	1.02988	0.969803	1.09368	1.03686	0.979594	1.09748	0.986535	0.960901	1.01285	0.976608	0.950429	1.00351	0.974568	0.948179	1.00169	0.971625	0.944986	0.999014	0.995015	0.968739	1.022	1.00912	0.996824	1.02156	1.00864	0.994253	1.02323	5.29809	0.986673	0.957009	1.01726	0.987747	0.958062	1.01835
16.0%	5.53329	1.01187	0.991905	1.03224	0.984026	0.960086	1.00856	0.981782	0.958006	1.00615	1.02362	0.961952	1.08924	1.02792	0.969046	1.09036	1.03505	0.978924	1.09439	0.987086	0.961918	1.01291	0.977837	0.952114	1.00426	0.975903	0.94997	1.00254	0.973001	0.946821	0.999904	0.995526	0.96972	1.02202	1.00859	0.996535	1.02078	1.00792	0.993811	1.02223	5.47823	0.987055	0.958053	1.01693	0.988728	0.959756	1.01857
17.0%	5.70909	1.01088	0.991355	1.03078	0.984756	0.961274	1.00881	0.982246	0.958927	1.00613	1.02202	0.961649	1.08618	1.02614	0.968515	1.08719	1.03337	0.978432	1.0914	0.987618	0.962935	1.01293	0.978993	0.95375	1.00491	0.977157	0.951706	1.00329	0.974301	0.948606	1.00069	0.995994	0.970684	1.02196	1.00808	0.996284	1.02002	1.00725	0.993436	1.02126	5.64886	0.987422	0.95906	1.01662	0.9896	0.961305	1.01873
18.0%	5.88239	1.00995	0.990887	1.02939	0.985458	0.962458	1.00901	0.982725	0.959885	1.00611	1.02057	0.961543	1.08322	1.02452	0.968189	1.08413	1.03181	0.978101	1.08847	0.988134	0.963962	1.01291	0.980089	0.955353	1.00547	0.978346	0.953403	1.00394	0.975541	0.950358	1.00139	0.996426	0.97164	1.02185	1.0076	0.996068	1.01927	1.00664	0.993122	1.02033	5.81307	0.987781	0.960049	1.01631	0.990389	0.962753	1.01882
19.0%	6.05166	1.0091	0.990501	1.02805	0.986126	0.963628	1.00915	0.983211	0.960869	1.00607	1.01927	0.96162	1.08037	1.02306	0.968054	1.08119	1.03037	0.977922	1.08563	0.988629	0.964989	1.01285	0.981119	0.956911	1.00594	0.979461	0.955049	1.0045	0.976711	0.952062	1.002	0.99682	0.972578	1.02167	1.00715	0.995886	1.01854	1.00607	0.992868	1.01944	5.97207	0.988132	0.961029	1.016	0.991107	0.964121	1.01885
20.0%	6.21654	1.00832	0.990191	1.02678	0.986761	0.964779	1.00924	0.983701	0.961872	1.00603	1.0181	0.961859	1.07763	1.02174	0.968089	1.07837	1.02903	0.977878	1.08287	0.989105	0.966011	1.01275	0.982085	0.958424	1.00633	0.980507	0.956644	1.00497	0.977814	0.953719	1.00252	0.997178	0.973498	1.02143	1.00672	0.995737	1.01783	1.00555	0.992668	1.01859	6.12545	0.988476	0.961999	1.01568	0.991759	0.965414	1.01882
21.0%	6.37956	1.00759	0.989948	1.02556	0.987374	0.965931	1.00929	0.984201	0.962906	1.00597	1.01704	0.962247	1.07494	1.02054	0.968278	1.07562	1.02778	0.977957	1.08014	0.989568	0.967043	1.01262	0.983006	0.959915	1.00665	0.981503	0.958214	1.00536	0.978872	0.955354	1.00297	0.997507	0.974414	1.02115	1.00632	0.995617	1.01713	1.00506	0.992515	1.01777	6.27442	0.988814	0.962966	1.01536	0.992355	0.96665	1.01874
22.0%	6.53867	1.00693	0.989769	1.02438	0.987959	0.967068	1.0093	0.984703	0.963955	1.0059	1.01608	0.962767	1.07234	1.01945	0.968604	1.07296	1.02662	0.978145	1.07749	0.990014	0.968071	1.01245	0.983872	0.961368	1.0069	0.98244	0.959741	1.00568	0.979872	0.956948	1.00334	0.997806	0.975315	1.02082	1.00593	0.995524	1.01645	1.00462	0.992409	1.01698	6.42086	0.98915	0.963941	1.01502	0.992908	0.967848	1.01862
23.0%	6.69345	1.00632	0.98965	1.02326	0.988515	0.968185	1.00927	0.985203	0.965011	1.00582	1.01522	0.963398	1.06983	1.01847	0.969048	1.0704	1.02553	0.978428	1.0749	0.990441	0.96909	1.01226	0.984686	0.962779	1.00709	0.983319	0.961221	1.00592	0.980817	0.958498	1.00365	0.998077	0.976196	1.02045	1.00557	0.995457	1.01579	1.00421	0.992344	1.01622	6.56405	0.989482	0.96492	1.01467	0.993416	0.969007	1.01844
24.0%	6.84607	1.00575	0.989583	1.02218	0.989051	0.969298	1.00921	0.985707	0.966086	1.00573	1.01444	0.964137	1.06736	1.01756	0.969603	1.06789	1.02451	0.978798	1.07235	0.990856	0.970114	1.01204	0.985461	0.964169	1.00722	0.984156	0.962677	1.00611	0.981722	0.960027	1.00391	0.998324	0.977071	1.02004	1.00523	0.995413	1.01514	1.00384	0.992317	1.01549	6.70586	0.989815	0.965915	1.01431	0.99389	0.970144	1.01822
25.0%	6.99752	1.00522	0.989566	1.02113	0.989571	0.970413	1.00911	0.986217	0.967184	1.00562	1.01372	0.964977	1.06492	1.01673	0.970261	1.06542	1.02353	0.97925	1.06981	0.991263	0.971146	1.0118	0.986205	0.965548	1.0073	0.984959	0.964119	1.00625	0.982595	0.961544	1.00411	0.99855	0.977945	1.01959	1.0049	0.995391	1.01449	1.00349	0.992324	1.01478	6.84734	0.990151	0.966933	1.01393	0.994335	0.971271	1.01795
26.0%	7.14536	1.00474	0.989594	1.02012	0.990068	0.971511	1.00898	0.986724	0.968285	1.00551	1.01307	0.965894	1.06254	1.01597	0.971	1.06301	1.02261	0.979767	1.06732	0.991655	0.97217	1.01153	0.986907	0.966893	1.00734	0.985717	0.965524	1.00633	0.983425	0.963025	1.00426	0.998755	0.978802	1.01911	1.00459	0.995388	1.01387	1.00317	0.992363	1.01409	6.98803	0.990488	0.967971	1.01353	0.994751	0.972385	1.01763
27.0%	7.29153	1.00429	0.989665	1.01913	0.99055	0.972606	1.00883	0.987232	0.9694	1.00539	1.01247	0.966888	1.06019	1.01526	0.971818	1.06064	1.02172	0.980347	1.06485	0.992037	0.973197	1.01124	0.987581	0.968222	1.00733	0.986444	0.966911	1.00637	0.984225	0.964491	1.00436	0.99894	0.979654	1.01861	1.00429	0.995405	1.01325	1.00287	0.992432	1.01342	7.1256	0.990821	0.96901	1.01312	0.995133	0.97347	1.01728
28.0%	7.43944	1.00387	0.989778	1.01816	0.991027	0.973722	1.00864	0.987754	0.970554	1.00526	1.0119	0.967978	1.05782	1.01459	0.972729	1.05825	1.02086	0.980997	1.06234	0.992418	0.974251	1.01092	0.988241	0.969566	1.00727	0.987156	0.968312	1.00637	0.985013	0.965974	1.00443	0.999113	0.98052	1.01806	1.004	0.99544	1.01263	1.00259	0.99253	1.01275	7.26149	0.991154	0.97006	1.01271	0.995488	0.974539	1.01689
29.0%	7.58719	1.00347	0.989932	1.0172	0.991495	0.974845	1.00843	0.988282	0.971731	1.00511	1.01137	0.969143	1.05544	1.01396	0.973715	1.05586	1.02002	0.981705	1.05982	0.992794	0.975317	1.01059	0.98888	0.970908	1.00718	0.987845	0.96971	1.00632	0.985782	0.967457	1.00445	0.99927	0.981388	1.01748	1.00372	0.995493	1.01202	1.00233	0.992657	1.0121	7.39976	0.991495	0.971153	1.01226	0.995827	0.975624	1.01645
30.0%	7.73999	1.00309	0.990131	1.01622	0.991968	0.976014	1.00818	0.988833	0.972971	1.00495	1.01086	0.970421	1.05298	1.01334	0.974807	1.05339	1.01917	0.982493	1.05721	0.993178	0.976432	1.01021	0.989521	0.972296	1.00705	0.988537	0.971155	1.00623	0.986557	0.968991	1.00444	0.999416	0.98229	1.01684	1.00344	0.995566	1.01138	1.00208	0.992816	1.01143	7.53798	0.99184	0.972269	1.0118	0.996145	0.976707	1.01597
31.0%	7.89403	1.00274	0.990372	1.01526	0.992436	0.9772	1.00791	0.989395	0.974244	1.00478	1.01037	0.971779	1.0505	1.01274	0.975976	1.0509	1.01832	0.983338	1.05456	0.99356	0.977569	1.00981	0.990148	0.973695	1.00688	0.989213	0.972609	1.0061	0.987321	0.970539	1.00439	0.999549	0.983201	1.01617	1.00318	0.995658	1.01075	1.00185	0.993004	1.01077	7.67987	0.992197	0.973439	1.01132	0.99645	0.977818	1.01544
32.0%	8.05073	1.00241	0.990656	1.0143	0.992902	0.978413	1.0076	0.98997	0.975559	1.00459	1.0099	0.973222	1.04797	1.01217	0.977225	1.04835	1.01748	0.984244	1.05184	0.993943	0.978736	1.00939	0.990767	0.975117	1.00667	0.989881	0.974086	1.00593	0.988079	0.972114	1.00431	0.999669	0.984129	1.01545	1.00291	0.99577	1.01011	1.00163	0.993222	1.0101	7.82465	0.992566	0.974657	1.0108	0.996741	0.978951	1.01485
33.0%	8.20711	1.0021	0.990977	1.01335	0.993358	0.979629	1.00728	0.990548	0.976891	1.0044	1.00946	0.974718	1.04543	1.01161	0.978525	1.04581	1.01665	0.985187	1.04912	0.99432	0.979912	1.00894	0.991366	0.976535	1.00642	0.990529	0.975559	1.00573	0.98882	0.973687	1.00419	0.999774	0.985057	1.01471	1.00266	0.995898	1.00948	1.00143	0.993465	1.00945	7.9712	0.992942	0.975914	1.01027	0.997016	0.980099	1.01423
34.0%	8.36323	1.00182	0.991332	1.01243	0.993804	0.980848	1.00693	0.991128	0.978237	1.00419	1.00902	0.976257	1.04289	1.01107	0.979866	1.04327	1.01582	0.986159	1.04638	0.994692	0.981095	1.00848	0.991949	0.977949	1.00615	0.991158	0.977027	1.00549	0.989543	0.975257	1.00404	0.999865	0.985983	1.01394	1.00243	0.996043	1.00885	1.00124	0.993732	1.00881	8.11791	0.993323	0.977196	1.00972	0.997273	0.98125	1.01356
35.0%	8.51714	1.00158	0.991715	1.01153	0.994235	0.982053	1.00657	0.991701	0.979577	1.00397	1.00861	0.977811	1.04037	1.01055	0.981223	1.04074	1.01501	0.987142	1.04366	0.995053	0.982269	1.008	0.992508	0.979341	1.00585	0.991763	0.978473	1.00523	0.990242	0.976804	1.00387	0.999943	0.986895	1.01316	1.0022	0.996202	1.00824	1.00108	0.994017	1.0082	8.26722	0.993714	0.978523	1.00914	0.997517	0.982421	1.01284
36.0%	8.67159	1.00135	0.99213	1.01065	0.99466	0.983265	1.00619	0.992277	0.980934	1.00375	1.00819	0.979399	1.03783	1.01002	0.982611	1.0382	1.01419	0.988145	1.04092	0.99541	0.983453	1.00751	0.993056	0.980737	1.00553	0.992356	0.979921	1.00495	0.990932	0.978357	1.00367	1.00001	0.987809	1.01236	1.00199	0.996376	1.00763	1.00093	0.994324	1.00758	8.41559	0.994107	0.979863	1.00856	0.997743	0.983587	1.0121
37.0%	8.82854	1.00114	0.99258	1.00978	0.995084	0.984498	1.00578	0.992863	0.982323	1.00352	1.00777	0.981034	1.03524	1.00949	0.98404	1.0356	1.01335	0.989175	1.03811	0.995769	0.984661	1.007	0.993599	0.982153	1.00518	0.992946	0.981391	1.00464	0.99162	0.979934	1.00345	1.00006	0.988735	1.01152	1.00178	0.996567	1.00702	1.0008	0.994655	1.00697	8.55971	0.994492	0.981184	1.00798	0.997948	0.984721	1.01135
38.0%	8.98779	1.00095	0.993064	1.0089	0.995506	0.98575	1.00536	0.993457	0.98374	1.00327	1.00734	0.982706	1.03259	1.00894	0.985499	1.03295	1.01248	0.990222	1.03524	0.996128	0.985891	1.00647	0.994139	0.983587	1.0048	0.993532	0.982879	1.0043	0.992308	0.981534	1.0032	1.00011	0.989672	1.01065	1.00158	0.996775	1.00641	1.00067	0.99501	1.00636	8.70539	0.994885	0.982537	1.00739	0.998143	0.985868	1.01057
39.0%	9.1479	1.00078	0.993577	1.00804	0.995923	0.987007	1.00492	0.994051	0.98517	1.00301	1.00689	0.98439	1.02991	1.00838	0.986965	1.03026	1.01159	0.99127	1.03233	0.996485	0.987129	1.00593	0.994671	0.985026	1.00441	0.994111	0.984373	1.00394	0.992991	0.98314	1.00294	1.00014	0.990608	1.00976	1.00139	0.996997	1.0058	1.00056	0.995384	1.00576	8.85237	0.995285	0.983919	1.00678	0.998327	0.987028	1.00976
40.0%	9.30695	1.00064	0.994109	1.00721	0.996331	0.988254	1.00447	0.99464	0.986593	1.00275	1.00643	0.986056	1.02723	1.0078	0.988412	1.02757	1.01069	0.992297	1.02942	0.996834	0.98836	1.00538	0.99519	0.986452	1.00401	0.994677	0.985854	1.00358	0.99366	0.984734	1.00267	1.00016	0.991533	1.00887	1.00121	0.997231	1.00521	1.00046	0.995771	1.00517	9.00049	0.995692	0.985327	1.00617	0.998503	0.988197	1.00892
41.0%	9.4661	1.00051	0.994663	1.00639	0.996732	0.989499	1.00402	0.995224	0.988017	1.00248	1.00595	0.987709	1.02452	1.00719	0.989841	1.02485	1.00976	0.993305	1.02649	0.997179	0.98959	1.00483	0.995701	0.987874	1.00359	0.995235	0.987332	1.0032	0.994323	0.986327	1.00238	1.00018	0.992452	1.00796	1.00104	0.997477	1.00462	1.00038	0.996172	1.0046	9.15077	0.996108	0.986769	1.00554	0.998672	0.989385	1.00805
42.0%	9.62124	1.0004	0.995221	1.00561	0.997117	0.990709	1.00357	0.99579	0.989402	1.00222	1.00545	0.989295	1.02187	1.00657	0.991206	1.02218	1.00883	0.994259	1.02361	0.997511	0.990787	1.00428	0.996193	0.989257	1.00318	0.995774	0.98877	1.00283	0.994965	0.987877	1.0021	1.00018	0.99334	1.00707	1.00089	0.997728	1.00406	1.0003	0.996575	1.00404	9.30114	0.996529	0.988225	1.0049	0.998833	0.990574	1.00716
43.0%	9.77453	1.00031	0.995787	1.00485	0.997493	0.991899	1.00312	0.996344	0.990767	1.00195	1.00493	0.990832	1.01922	1.00592	0.992519	1.01951	1.00787	0.995168	1.02074	0.997835	0.991966	1.00374	0.996674	0.990619	1.00277	0.996303	0.990188	1.00246	0.995595	0.989406	1.00182	1.00018	0.99421	1.00618	1.00075	0.997985	1.00352	1.00024	0.996983	1.00351	9.45322	0.996958	0.989708	1.00426	0.998989	0.991777	1.00625
44.0%	9.92399	1.00023	0.996351	1.00413	0.997854	0.993053	1.00268	0.996878	0.992091	1.00169	1.00438	0.992291	1.01662	1.00526	0.993757	1.01689	1.00691	0.996015	1.01792	0.998148	0.993111	1.00321	0.99714	0.991942	1.00236	0.996815	0.991566	1.00209	0.996206	0.990894	1.00155	1.00017	0.995049	1.00531	1.00062	0.998244	1.003	1.00019	0.997389	1.00299	9.60358	0.997386	0.991183	1.00363	0.999138	0.992967	1.00535
45.0%	10.0717	1.00017	0.99692	1.00343	0.998207	0.994188	1.00224	0.997399	0.993392	1.00142	1.00381	0.993689	1.01403	1.00455	0.994932	1.01426	1.00592	0.996808	1.01511	0.998453	0.994236	1.00269	0.997597	0.993245	1.00197	0.997321	0.992926	1.00174	0.99681	0.992361	1.00128	1.00015	0.99587	1.00445	1.0005	0.998508	1.00249	1.00014	0.997797	1.00249	9.75379	0.997818	0.992664	1.003	0.999284	0.994156	1.00444
46.0%	10.2224	1.00012	0.997508	1.00273	0.998562	0.995337	1.0018	0.997924	0.994707	1.00115	1.00318	0.995061	1.01136	1.00379	0.996072	1.01156	1.00487	0.997564	1.01222	0.998761	0.995377	1.00216	0.998062	0.99457	1.00157	0.997836	0.994308	1.00138	0.997425	0.993854	1.00101	1.00013	0.996697	1.00358	1.00038	0.998785	1.00198	1.0001	0.998219	1.00199	9.90001	0.998242	0.99411	1.00239	0.999424	0.995312	1.00355
47.0%	10.3746	1.00007	0.998109	1.00204	0.998917	0.996489	1.00135	0.998445	0.996022	1.00087	1.00249	0.996383	1.00864	1.00296	0.997155	1.0088	1.00376	0.998268	1.00929	0.999068	0.99652	1.00162	0.998532	0.995901	1.00117	0.998357	0.9957	1.00102	0.998047	0.995357	1.00074	1.00011	0.997521	1.0027	1.00028	0.999072	1.00148	1.00007	0.998649	1.00149	10.0448	0.998665	0.995546	1.00179	0.999562	0.996457	1.00268
48.0%	10.5288	1.00004	0.998724	1.00136	0.999274	0.997647	1.0009	0.998964	0.99734	1.00059	1.00174	0.997651	1.00585	1.00206	0.998176	1.00597	1.00259	0.998914	1.00628	0.999376	0.997668	1.00109	0.999009	0.997245	1.00077	0.998889	0.997108	1.00067	0.998681	0.996878	1.00049	1.00007	0.998344	1.00181	1.00018	0.999369	1.00099	1.00004	0.999089	1.001	10.1925	0.9991	0.997011	1.00119	0.999703	0.997623	1.00179
49.0%	10.6879	1.00002	0.999361	1.00067	0.999638	0.998829	1.00045	0.999488	0.99868	1.0003	1.00091	0.998873	1.00294	1.00107	0.999138	1.00301	1.00133	0.9995	1.00316	0.999689	0.99884	1.00054	0.999502	0.998625	1.00038	0.999441	0.998555	1.00033	0.999337	0.99844	1.00024	1.00004	0.999179	1.0009	1.00008	0.999681	1.00049	1.00002	0.999544	1.00049	10.343	0.999548	0.998504	1.00059	0.999849	0.998811	1.00089
50.0%	10.847	1	1	1	1	1	1	1	1	1	1	1	1	1	1	1	1	1	1	1	1	1	1	1	1	1	1	1	1	1	1	1	1	1	1	1	1	1	1	1	10.4939	1	1	1	1	1	1
51.0%	11.0079	0.999991	0.999337	1.00065	1.00036	0.999556	1.00117	1.0005	0.9997	1.00131	0.999009	0.996988	1.00103	0.998836	0.996917	1.00076	0.998592	0.996778	1.00041	1.00031	0.999465	1.00116	1.00051	0.999634	1.00138	1.00057	0.999689	1.00146	1.00068	0.999782	1.00157	0.999958	0.999102	1.00081	0.999924	0.99952	1.00033	0.999984	0.999509	1.00046	10.6508	1.00047	0.999399	1.00155	1.00016	0.999092	1.00123
52.0%	11.1707	0.999988	0.998682	1.00129	1.00073	0.999119	1.00234	1.001	0.999395	1.00261	0.997923	0.993899	1.00196	0.997568	0.993747	1.0014	0.997094	0.993483	1.00072	1.00062	0.998934	1.00231	1.00103	0.999285	1.00278	1.00116	0.999399	1.00293	1.00137	0.999584	1.00316	0.999914	0.998208	1.00162	0.999856	0.999048	1.00066	0.999971	0.99902	1.00092	10.8091	1.00096	0.99881	1.00311	1.00033	0.998195	1.00248
53.0%	11.3373	0.999989	0.998028	1.00195	1.0011	0.998685	1.00352	1.00149	0.999082	1.00391	0.996719	0.990694	1.00278	0.996171	0.990449	1.00193	0.995481	0.990074	1.00092	1.00094	0.998403	1.00347	1.00157	0.998952	1.00419	1.00178	0.999131	1.00443	1.00209	0.999409	1.00477	0.999867	0.99731	1.00243	0.999796	0.99858	1.00101	0.99996	0.998527	1.00139	10.9692	1.00145	0.998232	1.00468	1.00052	0.997311	1.00373
54.0%	11.5091	0.999995	0.997371	1.00263	1.00148	0.998253	1.00472	1.00198	0.998758	1.00521	0.995374	0.987336	1.00348	0.994617	0.986985	1.00231	0.993728	0.986518	1.00099	1.00126	0.997871	1.00465	1.00214	0.998639	1.00565	1.00242	0.998886	1.00597	1.00284	0.99926	1.00644	0.999818	0.996403	1.00324	0.999743	0.998113	1.00138	0.999949	0.998028	1.00187	11.1329	1.00196	0.997664	1.00627	1.00071	0.996436	1.00501
55.0%	11.6878	1	0.996704	1.00332	1.00188	0.997823	1.00595	1.00247	0.99842	1.00653	0.993855	0.983781	1.00403	0.992872	0.983308	1.00253	0.991801	0.982768	1.00092	1.00159	0.997334	1.00586	1.00274	0.998346	1.00716	1.00311	0.998671	1.00758	1.00364	0.999141	1.00816	0.999768	0.995483	1.00407	0.999699	0.997643	1.00176	0.999937	0.997516	1.00236	11.3015	1.00248	0.997102	1.00789	1.00093	0.995568	1.00633
56.0%	11.8728	1.00001	0.996032	1.00401	1.00229	0.997399	1.0072	1.00295	0.998068	1.00785	0.99215	0.980034	1.00442	0.990921	0.979421	1.00256	0.989694	0.978833	1.00067	1.00192	0.996799	1.00708	1.00338	0.998084	1.00871	1.00385	0.998493	1.00923	1.00449	0.999061	1.00995	0.999718	0.994559	1.0049	0.999663	0.997174	1.00216	0.999924	0.996993	1.00286	11.4792	1.00304	0.99654	1.00959	1.00118	0.994695	1.00771
57.0%	12.0666	1.00002	0.995344	1.00473	1.00271	0.996979	1.00848	1.00342	0.997696	1.00918	0.990205	0.976021	1.0046	0.988708	0.975247	1.00235	0.987351	0.974641	1.00023	1.00227	0.996259	1.00833	1.00408	0.997855	1.01034	1.00465	0.998358	1.01097	1.0054	0.999026	1.01181	0.999668	0.993621	1.00575	0.999638	0.996703	1.00258	0.999907	0.996452	1.00337	11.6691	1.00365	0.995974	1.01138	1.00147	0.993812	1.00918
58.0%	12.2677	1.00003	0.994648	1.00544	1.00316	0.996571	1.00979	1.00388	0.997305	1.0105	0.988011	0.97176	1.00453	0.986221	0.970803	1.00188	0.984773	0.970215	0.999549	1.00263	0.995724	1.00959	1.00482	0.99767	1.01202	1.0055	0.998279	1.01278	1.00637	0.999047	1.01375	0.99962	0.992685	1.0066	0.999624	0.996234	1.00303	0.999885	0.995897	1.00389	11.8654	1.00428	0.995429	1.01321	1.0018	0.992961	1.01071
59.0%	12.4685	1.00003	0.993968	1.00614	1.00361	0.996193	1.01107	1.0043	0.996907	1.01175	0.985629	0.967391	1.00421	0.983532	0.966233	1.00114	0.982036	0.965703	0.998645	1.00299	0.995213	1.01082	1.00559	0.997542	1.0137	1.0064	0.998263	1.01459	1.00737	0.999128	1.01568	0.999579	0.991789	1.00743	0.999622	0.995787	1.00347	0.999856	0.995347	1.00439	12.0788	1.00497	0.994884	1.01517	1.00219	0.992111	1.01236
60.0%	12.6641	1.00003	0.993317	1.00678	1.00404	0.995852	1.0123	1.00468	0.996511	1.01292	0.983118	0.963017	1.00364	0.980708	0.961648	1.00015	0.979212	0.961217	0.997544	1.00333	0.994739	1.012	1.00636	0.997473	1.01533	1.0073	0.998311	1.01637	1.00838	0.999266	1.01757	0.999545	0.990953	1.00821	0.999631	0.99537	1.00391	0.99982	0.994812	1.00485	12.3056	1.00572	0.994361	1.01721	1.00265	0.991299	1.01413
61.0%	12.858	1.00001	0.99268	1.0074	1.00448	0.99554	1.0135	1.00502	0.996105	1.01401	0.980433	0.958552	1.00281	0.977698	0.956957	0.998889	0.976249	0.956666	0.996233	1.00367	0.994291	1.01313	1.00716	0.99746	1.01696	1.00823	0.998421	1.01814	1.00941	0.999463	1.01946	0.99952	0.990162	1.00897	0.999651	0.994974	1.00435	0.999775	0.994281	1.0053	12.5302	1.00646	0.993899	1.01919	1.00316	0.990592	1.01588
62.0%	13.0476	0.999986	0.992061	1.00797	1.00491	0.995258	1.01466	1.00531	0.995693	1.01503	0.977611	0.954049	1.00176	0.974546	0.952217	0.997398	0.973189	0.952106	0.994739	1.00399	0.99387	1.01422	1.00798	0.9975	1.01857	1.00919	0.998591	1.0199	1.01046	0.999712	1.02131	0.999505	0.989423	1.00969	0.99968	0.994602	1.00478	0.99972	0.993759	1.00572	12.7556	1.00722	0.993492	1.02114	1.00373	0.989984	1.01766
63.0%	13.2341	0.999947	0.991454	1.00851	1.00534	0.995003	1.01578	1.00557	0.995268	1.01597	0.974641	0.949474	1.00048	0.971236	0.947394	0.995677	0.970018	0.947504	0.993067	1.00431	0.993471	1.01527	1.00881	0.997591	1.02016	1.01017	0.998816	1.02164	1.01152	1.00001	1.02316	0.9995	0.988728	1.01039	0.999719	0.994251	1.00522	0.999655	0.99324	1.00611	12.9745	1.00796	0.993147	1.023	1.00434	0.989493	1.01941
64.0%	13.4165	0.999895	0.990856	1.00902	1.00576	0.99477	1.01687	1.00578	0.994829	1.01685	0.971541	0.944843	0.998994	0.96779	0.942508	0.993751	0.966756	0.942878	0.991239	1.00462	0.993091	1.01628	1.00966	0.997727	1.02174	1.01116	0.999092	1.02338	1.0126	1.00036	1.02499	0.999505	0.988078	1.01107	0.999765	0.993918	1.00565	0.999578	0.992723	1.00648	13.1844	1.00868	0.992859	1.02475	1.00498	0.989112	1.02111
65.0%	13.5935	0.999829	0.990269	1.00948	1.00618	0.994557	1.01793	1.00595	0.994376	1.01765	0.968343	0.940187	0.997343	0.964244	0.937591	0.991655	0.963434	0.938258	0.989287	1.00492	0.99273	1.01725	1.01052	0.997902	1.0233	1.01218	0.999409	1.02511	1.01368	1.00074	1.0268	0.999522	0.987471	1.01172	0.999818	0.993605	1.00607	0.999491	0.992211	1.00682	13.3839	1.00937	0.992619	1.0264	1.00566	0.988832	1.02277
66.0%	13.7709	0.999747	0.989669	1.00993	1.0066	0.994353	1.019	1.00608	0.993889	1.01841	0.964945	0.935344	0.995482	0.960484	0.932475	0.989335	0.959947	0.933483	0.98716	1.00521	0.992369	1.01822	1.01142	0.998117	1.0249	1.01323	0.999776	1.02687	1.01481	1.00116	1.02864	0.99955	0.986885	1.01238	0.999879	0.993299	1.0065	0.99939	0.991685	1.00715	13.5723	1.01003	0.992417	1.02795	1.00635	0.988636	1.02437
67.0%	13.9475	0.999647	0.989056	1.01035	1.00703	0.994154	1.02006	1.00617	0.993365	1.01914	0.961366	0.930333	0.993435	0.956533	0.927181	0.986814	0.956314	0.928574	0.984883	1.00551	0.992006	1.01919	1.01235	0.998366	1.02653	1.01433	1.00018	1.02868	1.01597	1.00162	1.03052	0.999591	0.986318	1.01304	0.999948	0.993	1.00694	0.999273	0.991143	1.00747	13.7603	1.01069	0.992232	1.02948	1.00709	0.988505	1.02603
68.0%	14.1252	0.999526	0.988416	1.01076	1.00746	0.993954	1.02115	1.00622	0.992792	1.01983	0.95756	0.925077	0.991184	0.952339	0.92163	0.984071	0.952492	0.92346	0.982436	1.0058	0.991632	1.02017	1.01332	0.998648	1.02822	1.01549	1.00063	1.03056	1.01718	1.00212	1.03247	0.999646	0.98576	1.01373	1.00002	0.992702	1.0074	0.99914	0.990578	1.00778	13.9496	1.01136	0.992054	1.03104	1.0079	0.988431	1.02775
69.0%	14.3057	0.999381	0.987739	1.01116	1.00791	0.993743	1.02228	1.00623	0.992154	1.02051	0.953482	0.919503	0.988717	0.947854	0.915747	0.981086	0.948436	0.91807	0.979805	1.0061	0.991235	1.02118	1.01436	0.998961	1.02999	1.01671	1.00113	1.03254	1.01846	1.00265	1.03451	0.999718	0.9852	1.01445	1.00011	0.992401	1.00788	0.998987	0.989979	1.00808	14.1418	1.01204	0.991872	1.03263	1.00879	0.988408	1.02959
70.0%	14.4862	0.999212	0.987025	1.01155	1.00837	0.993519	1.02344	1.0062	0.99145	1.02117	0.949186	0.913672	0.98608	0.943137	0.909598	0.977912	0.944202	0.912467	0.977039	1.00639	0.990814	1.02221	1.01544	0.999294	1.03184	1.01799	1.00165	1.0346	1.01978	1.00321	1.03663	0.999805	0.984641	1.0152	1.0002	0.992098	1.00837	0.998814	0.989351	1.00837	14.3357	1.01274	0.991675	1.03426	1.00975	0.98843	1.03153
71.0%	14.6642	0.99902	0.986279	1.01193	1.00883	0.993275	1.02463	1.00612	0.990683	1.0218	0.944726	0.907642	0.983326	0.93825	0.903247	0.974608	0.939845	0.906709	0.974192	1.00668	0.990365	1.02327	1.01655	0.999636	1.03374	1.01931	1.00219	1.03672	1.02114	1.00378	1.0388	0.999909	0.984081	1.01599	1.0003	0.991794	1.00888	0.998623	0.988697	1.00865	14.5276	1.01344	0.991452	1.03591	1.01078	0.988484	1.03357
72.0%	14.8429	0.998801	0.98548	1.0123	1.0093	0.993001	1.02587	1.006	0.989828	1.02244	0.940027	0.901294	0.980424	0.933108	0.89657	0.971134	0.93529	0.90068	0.971229	1.00697	0.989873	1.02437	1.01771	0.999985	1.03575	1.02069	1.00274	1.03896	1.02256	1.00436	1.04109	1.00003	0.983503	1.01684	1.0004	0.991481	1.00941	0.998409	0.988003	1.00892	14.7168	1.01413	0.991192	1.0376	1.01186	0.988559	1.03572
73.0%	15.0235	0.99855	0.984615	1.01268	1.00979	0.992684	1.02719	1.00583	0.988869	1.02308	0.935048	0.894557	0.977371	0.927669	0.889497	0.96748	0.9305	0.894318	0.968146	1.00727	0.989324	1.02553	1.01894	1.00033	1.03788	1.02215	1.00331	1.04134	1.02404	1.00494	1.04351	1.00017	0.982895	1.01776	1.00052	0.991154	1.00997	0.998171	0.987258	1.0092	14.9068	1.01483	0.990872	1.03937	1.01303	0.988641	1.03802
74.0%	15.2059	0.998265	0.983671	1.01308	1.01029	0.992315	1.02859	1.0056	0.98779	1.02374	0.929778	0.8874	0.974179	0.921921	0.881995	0.963655	0.925466	0.887593	0.964955	1.00756	0.988705	1.02678	1.02023	1.00067	1.04017	1.02369	1.00388	1.04389	1.0256	1.00552	1.04609	1.00034	0.982244	1.01877	1.00064	0.990808	1.01056	0.997905	0.986455	1.00949	15.0974	1.01554	0.990476	1.04124	1.01428	0.988717	1.0405
75.0%	15.389	0.997946	0.982646	1.01348	1.01081	0.991884	1.03009	1.00532	0.986586	1.02442	0.924244	0.879842	0.970887	0.915896	0.87409	0.959701	0.920215	0.880526	0.961693	1.00786	0.988008	1.02811	1.02159	1.00099	1.0426	1.02531	1.00444	1.0466	1.02723	1.00608	1.04883	1.00053	0.981545	1.01988	1.00076	0.990441	1.01119	0.997612	0.985593	1.00978	15.2864	1.01625	0.989991	1.0432	1.0156	0.98877	1.04316
76.0%	15.571	0.997595	0.981542	1.01391	1.01133	0.991386	1.03168	1.00499	0.985258	1.02513	0.918508	0.871953	0.967548	0.90966	0.865856	0.95568	0.914806	0.873181	0.958415	1.00815	0.98723	1.02951	1.02299	1.00127	1.04517	1.02698	1.00497	1.04947	1.02891	1.0066	1.05172	1.00073	0.980792	1.02108	1.0009	0.990055	1.01186	0.997294	0.984677	1.01007	15.4728	1.01695	0.989407	1.04526	1.01699	0.988786	1.04599
77.0%	15.7485	0.997222	0.980386	1.01435	1.01184	0.990825	1.03331	1.00462	0.983836	1.02585	0.912738	0.863955	0.964276	0.903399	0.857528	0.951723	0.9094	0.865769	0.955231	1.00843	0.986382	1.03096	1.02439	1.0015	1.04781	1.02865	1.00545	1.05239	1.03058	1.00706	1.05466	1.00095	0.979994	1.02235	1.00103	0.989658	1.01254	0.996961	0.983729	1.01037	15.6516	1.01762	0.988743	1.04735	1.01837	0.988748	1.04889
78.0%	15.9227	0.996831	0.979182	1.0148	1.01234	0.9902	1.03497	1.00421	0.982328	1.02657	0.90697	0.855896	0.961091	0.897151	0.849158	0.947858	0.90403	0.858331	0.952162	1.00868	0.985461	1.03244	1.02578	1.00166	1.05048	1.03031	1.00586	1.05537	1.03223	1.00744	1.05764	1.00116	0.979143	1.02367	1.00118	0.989254	1.01324	0.996618	0.982754	1.01068	15.8219	1.01827	0.988017	1.04944	1.01973	0.988653	1.05178
79.0%	16.0925	0.99643	0.97795	1.01526	1.0128	0.98952	1.03663	1.00376	0.980758	1.02729	0.901293	0.84791	0.958036	0.891017	0.840884	0.94414	0.898781	0.850993	0.949252	1.00889	0.984479	1.03391	1.02712	1.00174	1.05315	1.03193	1.00618	1.05833	1.03382	1.00773	1.0606	1.00136	0.978248	1.02501	1.00133	0.988851	1.01396	0.996269	0.981768	1.01098	15.9864	1.01889	0.98724	1.05155	1.02105	0.988502	1.05467
80.0%	16.2578	0.996022	0.976707	1.01572	1.01323	0.988795	1.03828	1.00327	0.979148	1.02799	0.895766	0.84009	0.955131	0.885061	0.832804	0.940596	0.893708	0.843841	0.946522	1.00907	0.983448	1.03536	1.02841	1.00175	1.05578	1.03347	1.00643	1.06124	1.03534	1.00793	1.0635	1.00153	0.977316	1.02634	1.00149	0.988455	1.01469	0.995921	0.980782	1.01129	16.144	1.01948	0.986435	1.05362	1.02232	0.988304	1.0575
81.0%	16.4223	0.995603	0.975439	1.01619	1.01363	0.988016	1.03991	1.00275	0.977477	1.02867	0.890309	0.832336	0.95232	0.879196	0.824812	0.937166	0.88874	0.836783	0.943922	1.0092	0.982354	1.03678	1.02964	1.00168	1.05838	1.03496	1.00659	1.06413	1.03679	1.00803	1.06636	1.00168	0.976335	1.02768	1.00166	0.988062	1.01544	0.995568	0.979785	1.01161	16.2981	1.02005	0.985605	1.05569	1.02355	0.988063	1.0603
82.0%	16.5855	0.995178	0.974161	1.01665	1.01399	0.987193	1.04151	1.00218	0.975768	1.02931	0.884984	0.824745	0.949622	0.873491	0.81701	0.933877	0.883934	0.829912	0.941474	1.00929	0.981209	1.03817	1.0308	1.00154	1.06092	1.03637	1.00667	1.06694	1.03815	1.00805	1.06914	1.00179	0.975313	1.02899	1.00184	0.987682	1.0162	0.995216	0.978788	1.01192	16.4536	1.02061	0.984737	1.0578	1.02476	0.987776	1.06312
83.0%	16.7485	0.994746	0.972878	1.01711	1.0143	0.986329	1.04306	1.00158	0.974023	1.02991	0.879789	0.817327	0.947025	0.867946	0.809407	0.930719	0.879295	0.823238	0.93917	1.00931	0.980013	1.03949	1.03188	1.00132	1.06338	1.03769	1.00666	1.06967	1.03941	1.00797	1.07183	1.00187	0.974252	1.03026	1.00203	0.987317	1.01697	0.994864	0.977794	1.01223	16.6072	1.02117	0.983868	1.05988	1.02591	0.987455	1.06587
84.0%	16.9152	0.994299	0.971571	1.01756	1.01456	0.985409	1.04457	1.00091	0.972214	1.03046	0.874646	0.809978	0.944477	0.862478	0.801898	0.927634	0.874757	0.816674	0.936971	1.00927	0.978744	1.04076	1.03289	1.00102	1.06578	1.03893	1.00656	1.07233	1.04058	1.00778	1.07444	1.00189	0.97313	1.0315	1.00225	0.986965	1.01778	0.994507	0.976788	1.01255	16.7613	1.02171	0.982998	1.06195	1.02702	0.987103	1.06855
85.0%	17.0888	0.993832	0.970232	1.01801	1.01476	0.984421	1.04604	1.00017	0.970322	1.03094	0.869521	0.802662	0.94195	0.857058	0.79445	0.924599	0.870303	0.810198	0.934866	1.00915	0.977384	1.04195	1.03382	1.00062	1.06812	1.04007	1.00636	1.07492	1.04164	1.00748	1.07695	1.00185	0.971933	1.03269	1.0025	0.98663	1.01863	0.994143	0.975765	1.01287	16.9197	1.02226	0.982125	1.06403	1.02809	0.986717	1.0712
86.0%	17.2723	0.99334	0.968858	1.01844	1.01489	0.983354	1.04745	0.999339	0.968332	1.03134	0.864408	0.79538	0.939427	0.851683	0.787068	0.921603	0.865943	0.803827	0.93286	1.00893	0.975914	1.04306	1.03463	1.0001	1.07035	1.0411	1.00603	1.0774	1.04256	1.00703	1.07934	1.00173	0.970644	1.03381	1.00279	0.98632	1.01953	0.99377	0.974721	1.01319	17.0841	1.02281	0.981259	1.06611	1.02911	0.986297	1.07379
87.0%	17.4647	0.992829	0.967482	1.01884	1.01493	0.98222	1.04872	0.998407	0.966278	1.0316	0.859437	0.78833	0.936958	0.846502	0.779962	0.918719	0.861814	0.797757	0.931016	1.00857	0.974348	1.04399	1.03528	0.999453	1.07239	1.04195	1.00556	1.07966	1.04327	1.00641	1.08149	1.0015	0.969277	1.03479	1.00312	0.986054	1.02047	0.993397	0.973684	1.01351	17.2577	1.02337	0.980411	1.06821	1.03008	0.985839	1.0763
88.0%	17.6618	0.992318	0.966164	1.01918	1.01483	0.981055	1.04978	0.997391	0.964233	1.03169	0.854827	0.781833	0.934635	0.84175	0.77346	0.91607	0.858122	0.792286	0.929429	1.00806	0.972732	1.04467	1.03569	0.998676	1.07408	1.04253	1.00492	1.08155	1.0437	1.00561	1.08324	1.00114	0.967872	1.03556	1.00349	0.985856	1.02143	0.993039	0.972698	1.0138	17.4398	1.02394	0.979618	1.07026	1.03094	0.985352	1.07864
89.0%	17.8625	0.991815	0.964936	1.01944	1.0146	0.979874	1.05055	0.996294	0.962233	1.03156	0.850696	0.776064	0.932505	0.837559	0.767746	0.913721	0.854987	0.787587	0.928155	1.00738	0.971083	1.04504	1.03583	0.997761	1.07534	1.0428	1.00412	1.08297	1.04379	1.00462	1.08448	1.00064	0.966445	1.03604	1.0039	0.985742	1.02239	0.992704	0.971789	1.01407	17.6257	1.02449	0.978935	1.07216	1.03164	0.984854	1.08066
90.0%	18.0742	0.991307	0.963789	1.01961	1.01418	0.978643	1.051	0.995066	0.960235	1.03116	0.847029	0.771006	0.930548	0.833928	0.762815	0.911671	0.852439	0.783686	0.927223	1.00648	0.969349	1.04503	1.03561	0.996654	1.0761	1.04268	1.00308	1.08383	1.04345	1.00337	1.08514	0.999932	0.964953	1.03618	1.00438	0.98573	1.02338	0.99239	0.970952	1.0143	17.8158	1.02502	0.978391	1.07386	1.03216	0.984345	1.08229
91.0%	18.3047	0.990788	0.96273	1.01966	1.0135	0.977323	1.05102	0.99365	0.95821	1.0304	0.843909	0.766779	0.928796	0.830971	0.758814	0.90999	0.850621	0.780755	0.926738	1.00526	0.967472	1.04452	1.03494	0.995272	1.07619	1.04204	1.00172	1.08397	1.04255	1.00175	1.08502	0.99895	0.963345	1.03587	1.00495	0.985853	1.02442	0.9921	0.970195	1.0145	18.0135	1.02553	0.978006	1.07536	1.03244	0.983815	1.08347
92.0%	18.5619	0.990249	0.96177	1.01957	1.0125	0.97586	1.05051	0.991975	0.956113	1.02918	0.841464	0.763542	0.927339	0.828857	0.755936	0.908812	0.849733	0.779018	0.926868	1.00362	0.965376	1.04337	1.03366	0.993502	1.07544	1.04072	0.999909	1.08319	1.04091	0.999619	1.08391	0.9976	0.961558	1.03499	1.00566	0.986149	1.02555	0.991839	0.969531	1.01466	18.2272	1.02604	0.977783	1.07669	1.03248	0.983223	1.08419
93.0%	18.8568	0.98968	0.960917	1.0193	1.01103	0.974159	1.04929	0.98994	0.953872	1.02737	0.839926	0.761551	0.926367	0.827877	0.75449	0.908402	0.850114	0.778827	0.927926	1.00139	0.962932	1.04139	1.03154	0.991153	1.07357	1.03847	0.997426	1.08119	1.03824	0.996736	1.08148	0.995738	0.959482	1.03336	1.00654	0.986673	1.02681	0.991616	0.968978	1.01478	18.4679	1.02657	0.977738	1.07785	1.03219	0.982502	1.08438
94.0%	19.1914	0.989096	0.960208	1.01885	1.00899	0.972129	1.04724	0.987494	0.951461	1.02489	0.839701	0.761209	0.926287	0.828507	0.754944	0.909239	0.852238	0.780651	0.930389	0.998456	0.960039	1.03841	1.02836	0.988031	1.07033	1.03502	0.994051	1.07768	1.03428	0.992864	1.07742	0.99325	0.957029	1.03084	1.00764	0.98747	1.02822	0.991455	0.968575	1.01488	18.7495	1.02713	0.977899	1.07884	1.03144	0.981522	1.08389
95.0%	19.5968	0.988466	0.959594	1.01821	1.00602	0.969386	1.04404	0.984352	0.948559	1.0215	0.841419	0.762987	0.927913	0.831558	0.757942	0.912323	0.857047	0.785264	0.935392	0.994366	0.956217	1.03404	1.0235	0.983487	1.06513	1.0297	0.989067	1.072	1.02827	0.987225	1.07102	0.989748	0.953777	1.02708	1.0091	0.988659	1.02996	0.991381	0.968325	1.01499	19.0766	1.02769	0.97826	1.07963	1.03004	0.980083	1.08255
96.0%	20.1198	0.987767	0.958929	1.01747	1.0015	0.965064	1.0393	0.980045	0.944474	1.01696	0.84653	0.767676	0.933483	0.838837	0.764642	0.920231	0.866542	0.794015	0.945693	0.988334	0.950443	1.02773	1.01579	0.976133	1.05706	1.0212	0.980953	1.0631	1.0188	0.978188	1.0611	0.984537	0.948813	1.02161	1.01116	0.990413	1.03233	0.991459	0.968214	1.01526	19.5012	1.02831	0.978751	1.08039	1.02748	0.977464	1.08005
97.0%	20.8212	0.986998	0.957606	1.01729	0.994405	0.957105	1.03316	0.973902	0.937503	1.01171	0.857798	0.775463	0.948874	0.853748	0.775942	0.939356	0.884386	0.808085	0.96789	0.979148	0.940426	1.01946	1.00339	0.963013	1.04547	1.00746	0.966527	1.05012	1.00366	0.962417	1.04666	0.976538	0.940031	1.01446	1.01419	0.992823	1.03602	0.991825	0.968024	1.01621	20.0981	1.02899	0.978774	1.08178	1.02263	0.971629	1.0763
98.0%	21.8264	0.986148	0.953399	1.02002	0.98277	0.940097	1.02738	0.964578	0.922907	1.00813	0.880896	0.783554	0.990332	0.883374	0.790636	0.98699	0.918262	0.82692	1.0197	0.964432	0.920282	1.0107	0.982729	0.936969	1.03072	0.984487	0.938214	1.03304	0.978567	0.932053	1.0274	0.963633	0.921947	1.0072	1.01895	0.995613	1.04284	0.992739	0.966714	1.01946	21.0867	1.02972	0.97466	1.0879	1.01215	0.954472	1.07331
99.0%	23.1211	0.985291	0.943282	1.02917	0.966535	0.910251	1.0263	0.952152	0.896991	1.01071	0.91816	0.783943	1.07536	0.930819	0.801361	1.08119	0.971481	0.843291	1.11916	0.94423	0.886307	1.00594	0.953839	0.894302	1.01734	0.952387	0.892392	1.01642	0.943732	0.883617	1.00794	0.945819	0.8909	1.00412	1.0255	0.997209	1.05459	0.994286	0.962354	1.02728	22.5926	1.03031	0.956156	1.11022	0.993091	0.912731	1.08053
99.1%	23.2971	0.985181	0.941604	1.03077	0.964307	0.905827	1.02656	0.950459	0.893111	1.01149	0.923532	0.783242	1.08895	0.937683	0.802132	1.09614	0.979167	0.84485	1.13484	0.941472	0.881333	1.00571	0.949897	0.888154	1.01593	0.948013	0.885825	1.01457	0.938996	0.876711	1.00571	0.943382	0.886327	1.00411	1.0264	0.997261	1.05639	0.994507	0.961557	1.02859	22.7733	1.03037	0.953229	1.11375	0.990739	0.907068	1.08213
99.2%	23.489	0.985061	0.939719	1.03259	0.961887	0.900963	1.02693	0.948618	0.888835	1.01242	0.929421	0.782323	1.10418	0.945218	0.802821	1.11287	0.987611	0.8464	1.15238	0.938476	0.875876	1.00555	0.94562	0.881431	1.01448	0.94327	0.878652	1.01264	0.933864	0.869177	1.00337	0.940735	0.881305	1.00417	1.02739	0.99728	1.0584	0.994748	0.960646	1.03006	22.9825	1.03043	0.94973	1.11799	0.988022	0.900446	1.08411
99.3%	23.7082	0.984924	0.937505	1.03474	0.959128	0.895362	1.02744	0.946519	0.883899	1.01358	0.936195	0.7811	1.12209	0.953903	0.80344	1.13254	0.997349	0.848006	1.17299	0.935065	0.869604	1.00545	0.940756	0.873732	1.01292	0.93788	0.870448	1.01054	0.928034	0.860567	1.00079	0.937718	0.875527	1.00433	1.02852	0.997261	1.06075	0.995023	0.959556	1.0318	23.2182	1.03051	0.94567	1.12295	0.98497	0.892928	1.0865
99.4%	23.9643	0.984764	0.934848	1.03735	0.955916	0.888776	1.02813	0.944073	0.878081	1.01502	0.944172	0.779472	1.14367	0.964149	0.803966	1.15625	1.00884	0.84969	1.19781	0.931096	0.862245	1.00544	0.935106	0.864732	1.01121	0.931622	0.860869	1.00819	0.92127	0.850525	0.997899	0.934207	0.868739	1.00461	1.02983	0.997186	1.06355	0.995344	0.958226	1.0339	23.4908	1.03059	0.940846	1.1289	0.981451	0.884181	1.08942
99.5%	24.2741	0.984571	0.93155	1.04061	0.952044	0.880767	1.02909	0.941122	0.870989	1.0169	0.953913	0.777263	1.17071	0.976692	0.804364	1.18594	1.02293	0.851494	1.22888	0.926316	0.853319	1.00556	0.928316	0.853857	1.00927	0.924107	0.849311	1.00549	0.913152	0.838422	0.994543	0.929976	0.860496	1.00507	1.03143	0.997032	1.06702	0.995733	0.956545	1.03653	23.8111	1.03069	0.935038	1.13613	0.977335	0.873871	1.09305
99.6%	24.6572	0.984332	0.927369	1.04479	0.947277	0.870836	1.03043	0.937486	0.862172	1.01938	0.966096	0.77424	1.20549	0.992427	0.80456	1.22416	1.04062	0.853433	1.26886	0.920441	0.842278	1.00586	0.919989	0.840467	1.00703	0.914898	0.8351	1.00232	0.903213	0.823562	0.990568	0.924771	0.850285	1.00578	1.03341	0.996759	1.07141	0.996214	0.954375	1.03989	24.2151	1.03082	0.927546	1.14559	0.972165	0.860853	1.09787
99.7%	25.2526	0.983961	0.920708	1.05156	0.939916	0.855408	1.03277	0.931862	0.84843	1.0235	0.985344	0.769057	1.26246	1.01739	0.804363	1.28684	1.06873	0.855953	1.33439	0.911381	0.825183	1.00658	0.907193	0.81985	1.00384	0.900767	0.813261	0.997688	0.887979	0.800766	0.984692	0.916739	0.834445	1.00715	1.03649	0.996185	1.07844	0.996962	0.950846	1.04531	24.726	1.03098	0.917896	1.15799	0.965668	0.844457	1.10428
99.8%	25.9813	0.983506	0.912377	1.06018	0.930986	0.836646	1.03596	0.925025	0.83166	1.02887	1.00942	0.762155	1.33691	1.0488	0.803516	1.36895	1.10416	0.858437	1.42021	0.900416	0.804478	1.00779	0.891776	0.795047	1.00027	0.883769	0.787052	0.992372	0.869686	0.773468	0.977872	0.907004	0.815216	1.00913	1.04028	0.995294	1.0873	0.997878	0.946338	1.05223	25.3788	1.03118	0.905392	1.17445	0.95743	0.823701	1.11287
99.9%	26.9965	0.982873	0.900597	1.07267	0.918686	0.81089	1.04081	0.915585	0.808546	1.03679	1.04395	0.751901	1.44943	1.09417	0.801589	1.49354	1.15548	0.861151	1.5504	0.885359	0.77619	1.00988	0.870733	0.761434	0.995721	0.860623	0.751638	0.985411	0.844827	0.736681	0.968848	0.893615	0.78887	1.01227	1.04558	0.993808	1.10005	0.999156	0.939828	1.06223	26.1862	1.03143	0.889813	1.19559	0.947336	0.798458	1.12397
100.0%	31.3652	0.980156	0.849845	1.13045	0.867581	0.707173	1.06437	0.876044	0.71454	1.07405	1.20653	0.705034	2.06473	1.31293	0.788809	2.1853	1.405	0.868221	2.27366	0.823384	0.663769	1.02138	0.785698	0.630705	0.978781	0.767736	0.615008	0.958393	0.745705	0.595815	0.933302	0.838212	0.683301	1.02824	1.06869	0.985834	1.15851	1.00468	0.910659	1.1084	28.402	1.03213	0.847317	1.25724	0.920182	0.73225	1.15635
