## Supplemental Table S20 for "Air temperature and thrombotic cardiovascular disease in England: case time series studies using whole-population electronic health records during 2020-2022"

### Sheet: Sheet1
percentile	tmean_20_22	14d_lag_sensitivity_fit	14d_lag_sensitivity_lower	14d_lag_sensitivity_upper	adjusted_for_covid19_fit	adjusted_for_covid19_lower	adjusted_for_covid19_upper	adjusted_for_lockdown_fit	adjusted_for_lockdown_lower	adjusted_for_lockdown_upper	sensitivity_fatal_1week_fit	sensitivity_fatal_1week_lower	sensitivity_fatal_1week_upper	sensitivity_fatal_2week_fit	sensitivity_fatal_2week_lower	sensitivity_fatal_2week_upper	sensitivity_fatal_month_fit	sensitivity_fatal_month_lower	sensitivity_fatal_month_upper	sensitivity_first_event_fit	sensitivity_first_event_lower	sensitivity_first_event_upper	sensitivity_nonfatal_1week_fit	sensitivity_nonfatal_1week_lower	sensitivity_nonfatal_1week_upper	sensitivity_nonfatal_2week_fit	sensitivity_nonfatal_2week_lower	sensitivity_nonfatal_2week_upper	sensitivity_nonfatal_month_fit	sensitivity_nonfatal_month_lower	sensitivity_nonfatal_month_upper	sensitivity_restricted_study_period_may_fit	sensitivity_restricted_study_period_may_lower	sensitivity_restricted_study_period_may_upper	4d_lag_sensitivity_fit	4d_lag_sensitivity_lower	4d_lag_sensitivity_upper	7d_lag_sensitivity_fit	7d_lag_sensitivity_lower	7d_lag_sensitivity_upper	tmean_20_21	adjusted_for_air_pollution_fit	adjusted_for_air_pollution_lower	adjusted_for_air_pollution_upper	air_pollution_period_unadjusted_fit	air_pollution_period_unadjusted_lower	air_pollution_period_unadjusted_upper
0.0%	-6.52064	1.0837	0.917383	1.28017	0.816952	0.665788	1.00244	0.876945	0.713747	1.07746	1.3339	0.589055	3.0206	1.49709	0.760945	2.9454	1.23021	0.69437	2.17956	0.870877	0.702517	1.07958	0.795828	0.645517	0.981139	0.773922	0.625727	0.957215	0.774137	0.623203	0.961626	0.882609	0.718151	1.08473	1.01703	0.936332	1.10468	1.03497	0.937877	1.14211	-5.89182	0.676548	0.48284	0.947969	0.585469	0.40578	0.844729
0.1%	-2.79481	1.04451	0.937343	1.16394	0.861079	0.755027	0.982028	0.901122	0.789596	1.0284	1.23689	0.732422	2.08883	1.32372	0.857697	2.04296	1.16464	0.807089	1.68059	0.898769	0.782906	1.03178	0.845227	0.738896	0.966859	0.829462	0.72361	0.950798	0.828373	0.720651	0.952198	0.912264	0.79922	1.0413	1.00574	0.95317	1.06122	1.01524	0.952654	1.08195	-1.85527	0.780798	0.63758	0.956188	0.715719	0.573673	0.892938
0.2%	-2.29021	1.03932	0.93981	1.14936	0.867236	0.767716	0.979656	0.904447	0.800181	1.0223	1.22431	0.753163	1.99018	1.30184	0.870579	1.94674	1.15603	0.822795	1.62423	0.902615	0.794174	1.02586	0.852149	0.752258	0.965304	0.837285	0.737714	0.950294	0.836005	0.734686	0.951296	0.916357	0.810547	1.03598	1.00423	0.955274	1.05569	1.0126	0.95444	1.07431	-1.4906	0.790973	0.653597	0.957224	0.728826	0.591739	0.897672
0.3%	-1.9405	1.03573	0.941457	1.13944	0.871528	0.776565	0.978104	0.906759	0.807529	1.01818	1.21566	0.767582	1.92531	1.28689	0.879337	1.88333	1.1501	0.833632	1.58671	0.905289	0.802003	1.02188	0.856979	0.761589	0.964317	0.842749	0.747579	0.950034	0.841335	0.744502	0.950763	0.919203	0.818407	1.03241	1.00317	0.956686	1.05192	1.01078	0.955624	1.06911	-1.27221	0.79713	0.663352	0.957887	0.73679	0.602806	0.900554
0.4%	-1.66413	1.0329	0.942716	1.13172	0.874936	0.783582	0.97694	0.90859	0.813333	1.015	1.20887	0.778962	1.87605	1.27519	0.886124	1.83509	1.14544	0.84214	1.55797	0.907409	0.808191	1.01881	0.860816	0.768996	0.963599	0.847092	0.755419	0.94989	0.845572	0.752302	0.950404	0.921459	0.824614	1.02968	1.00234	0.95777	1.04899	1.00933	0.956521	1.06506	-1.10016	0.802014	0.671122	0.958434	0.743126	0.611657	0.902853
0.5%	-1.43857	1.0306	0.943711	1.12549	0.877726	0.789318	0.976038	0.910087	0.818063	1.01246	1.20336	0.788216	1.83715	1.26573	0.891553	1.79694	1.14165	0.849028	1.53512	0.909142	0.813238	1.01636	0.86396	0.775057	0.96306	0.850654	0.761842	0.949819	0.849045	0.758692	0.950159	0.923305	0.829672	1.02751	1.00167	0.958632	1.04663	1.00816	0.957225	1.0618	-0.951882	0.806247	0.677878	0.958926	0.748629	0.619376	0.904855
0.6%	-1.25799	1.02876	0.944484	1.12057	0.879967	0.793913	0.975349	0.911287	0.821842	1.01047	1.19896	0.795587	1.80686	1.2582	0.895815	1.76718	1.13862	0.854496	1.51722	0.910532	0.817271	1.01444	0.866485	0.779917	0.962662	0.853516	0.766997	0.949796	0.851836	0.763819	0.949997	0.924785	0.833711	1.02581	1.00113	0.959304	1.04477	1.00722	0.957768	1.05922	-0.80373	0.810499	0.684681	0.959438	0.754169	0.627176	0.906877
0.7%	-1.10358	1.0272	0.945126	1.11639	0.881888	0.797843	0.974786	0.912315	0.825066	1.00879	1.19522	0.801852	1.78155	1.2518	0.899391	1.74229	1.13604	0.85913	1.5022	0.911723	0.820714	1.01282	0.868651	0.784076	0.962348	0.855971	0.77141	0.949802	0.85423	0.768208	0.949884	0.926052	0.837156	1.02439	1.00066	0.959866	1.04319	1.00642	0.958217	1.05704	-0.645722	0.815059	0.691996	0.960008	0.760123	0.635588	0.909058
0.8%	-0.967673	1.02582	0.945676	1.11275	0.883582	0.8013	0.974313	0.913221	0.827896	1.00734	1.19193	0.807332	1.75974	1.24619	0.90248	1.7208	1.13377	0.863174	1.4892	0.912772	0.823737	1.01143	0.870561	0.787737	0.962093	0.858138	0.775299	0.949829	0.856343	0.772075	0.949807	0.927169	0.840179	1.02317	1.00026	0.96035	1.04182	1.00571	0.958598	1.05514	-0.486771	0.819672	0.699413	0.960608	0.766159	0.644148	0.911281
0.9%	-0.833893	1.02446	0.946203	1.10919	0.885252	0.8047	0.973868	0.914113	0.830673	1.00593	1.1887	0.812687	1.73869	1.24069	0.905461	1.70004	1.13154	0.867117	1.47661	0.913806	0.826705	1.01008	0.872445	0.79134	0.961864	0.860276	0.779128	0.949877	0.858427	0.775883	0.949754	0.92827	0.843144	1.02199	0.999855	0.960815	1.04048	1.00502	0.958961	1.05328	-0.341584	0.823908	0.706238	0.961183	0.771715	0.652051	0.913338
1.0%	-0.6953	1.02306	0.946731	1.10554	0.886986	0.808218	0.973431	0.915038	0.83354	1.0045	1.18537	0.818186	1.71733	1.23503	0.908481	1.67895	1.12924	0.871156	1.46378	0.914878	0.82977	1.00872	0.874402	0.795069	0.96165	0.862497	0.783095	0.94995	0.860592	0.779827	0.949722	0.929412	0.846205	1.0208	0.99944	0.961284	1.03911	1.0043	0.959322	1.05138	-0.207557	0.827838	0.71258	0.961738	0.776879	0.659419	0.915262
2.0%	0.580139	1.01044	0.950564	1.07408	0.903036	0.839802	0.971032	0.923619	0.85893	0.993181	1.15524	0.864262	1.54418	1.18445	0.931367	1.50631	1.10836	0.904641	1.35795	0.924796	0.856953	0.998011	0.892536	0.828684	0.961307	0.883101	0.818992	0.952228	0.880684	0.815502	0.951077	0.939939	0.873187	1.01179	0.995704	0.964873	1.02752	0.997821	0.961783	1.03521	0.88409	0.860296	0.765054	0.967396	0.819889	0.721307	0.931944
3.0%	1.56129	1.00156	0.95188	1.05384	0.915323	0.861819	0.972148	0.930361	0.876138	0.987939	1.13303	0.889347	1.44348	1.14834	0.939644	1.4034	1.09291	0.922564	1.2947	0.932468	0.875388	0.993269	0.906437	0.852313	0.963997	0.898889	0.844427	0.956863	0.896112	0.840762	0.955107	0.947938	0.891181	1.00831	0.993121	0.966509	1.02047	0.993309	0.962392	1.02522	1.66754	0.883491	0.80206	0.973189	0.85096	0.766092	0.94523
4.0%	2.26539	0.995958	0.951835	1.04213	0.923987	0.875632	0.975012	0.935314	0.886629	0.986672	1.11778	0.899273	1.38938	1.12444	0.939108	1.34636	1.0823	0.929546	1.26015	0.93798	0.886606	0.992332	0.916243	0.867267	0.967983	0.909998	0.860648	0.962177	0.907006	0.856869	0.960076	0.953541	0.901917	1.00812	0.991548	0.96706	1.01666	0.990516	0.962146	1.01972	2.26665	0.90072	0.828751	0.978938	0.874179	0.79912	0.956288
5.0%	2.78305	0.992366	0.951366	1.03513	0.930225	0.884599	0.978205	0.939033	0.89329	0.987118	1.10701	0.902169	1.35835	1.10813	0.935463	1.31267	1.0748	0.931517	1.24013	0.942031	0.893698	0.992979	0.923302	0.877049	0.971994	0.917967	0.871317	0.967115	0.91485	0.867469	0.96482	0.957554	0.908589	1.00916	0.990591	0.967226	1.01452	0.988776	0.961728	1.01658	2.73224	0.913584	0.847954	0.984294	0.891569	0.823335	0.965458
6.0%	3.20706	0.989816	0.950833	1.0304	0.935227	0.891246	0.981379	0.942136	0.898169	0.988255	1.09849	0.902237	1.33742	1.09564	0.93095	1.28947	1.06888	0.931488	1.22655	0.945346	0.898859	0.994236	0.928959	0.884341	0.975829	0.924332	0.879299	0.971671	0.921139	0.875408	0.969258	0.960757	0.913377	1.0106	0.989955	0.967299	1.01314	0.987584	0.961351	1.01453	3.13065	0.924101	0.86305	0.989472	0.9058	0.842664	0.973667
7.0%	3.55159	0.988032	0.950401	1.02715	0.939208	0.89626	0.984213	0.944699	0.901849	0.989585	1.09178	0.901208	1.32265	1.08611	0.926696	1.27295	1.06423	0.930696	1.21693	0.948034	0.902719	0.995624	0.933459	0.889865	0.979189	0.929375	0.885351	0.975588	0.926139	0.881439	0.973106	0.963296	0.916916	1.01202	0.989549	0.967376	1.01223	0.986788	0.961099	1.01316	3.46962	0.932613	0.874818	0.994227	0.917314	0.857909	0.980833
8.0%	3.8382	0.986761	0.950111	1.02483	0.942454	0.900229	0.98666	0.946862	0.904787	0.990894	1.08635	0.899922	1.31141	1.07863	0.923042	1.26044	1.06048	0.929737	1.20961	0.950267	0.905772	0.996949	0.937126	0.894244	0.982066	0.93347	0.890146	0.978902	0.930214	0.886228	0.976383	0.965359	0.919691	1.01329	0.989294	0.967489	1.01159	0.986256	0.960974	1.0122	3.75706	0.939467	0.883999	0.998416	0.926573	0.869891	0.986948
9.0%	4.09298	0.985805	0.949955	1.02301	0.945285	0.903646	0.988844	0.94881	0.907357	0.992156	1.08165	0.898665	1.3019	1.07233	0.919901	1.25002	1.05724	0.928811	1.20342	0.952249	0.908418	0.998195	0.940323	0.898017	0.984623	0.937026	0.894269	0.981828	0.933766	0.890357	0.979291	0.967152	0.922077	1.01443	0.989134	0.967652	1.01109	0.985887	0.960961	1.01146	4.01351	0.945266	0.891583	1.00218	0.934388	0.879821	0.992339
10.0%	4.32948	0.985072	0.949934	1.02151	0.947865	0.90676	0.990833	0.95064	0.90975	0.993369	1.0774	0.897565	1.29327	1.06679	0.917221	1.24075	1.05431	0.928007	1.19779	0.954085	0.910857	0.999365	0.943233	0.901453	0.986949	0.940252	0.898014	0.984477	0.936997	0.894117	0.981935	0.968781	0.924263	1.01544	0.989045	0.967875	1.01068	0.985638	0.961054	1.01085	4.25484	0.950426	0.898222	1.00566	0.941319	0.888511	0.997267
11.0%	4.55259	0.98452	0.950052	1.02024	0.950252	0.909674	0.992639	0.952387	0.912043	0.994516	1.07348	0.896708	1.28511	1.06184	0.915006	1.23224	1.05162	0.927385	1.19249	0.955814	0.913174	1.00045	0.945924	0.904665	0.989064	0.943223	0.901499	0.986878	0.939985	0.897627	0.984343	0.970284	0.926328	1.01633	0.989016	0.968161	1.01032	0.985488	0.961251	1.01034	4.4791	0.954945	0.903991	1.00877	0.947364	0.896031	1.00164
12.0%	4.7672	0.984114	0.950301	1.01913	0.952506	0.912473	0.994295	0.954084	0.914298	0.995601	1.06981	0.896113	1.27717	1.05732	0.913213	1.22418	1.04909	0.92696	1.18732	0.957474	0.915436	1.00144	0.948462	0.907743	0.991008	0.946016	0.904827	0.989079	0.942803	0.900987	0.98656	0.971698	0.928334	1.01709	0.989036	0.96851	1.01	0.98542	0.961547	1.00989	4.69618	0.959066	0.909248	1.01161	0.952852	0.902839	1.00564
13.0%	4.97184	0.983836	0.950667	1.01816	0.954617	0.91515	0.995786	0.955715	0.916504	0.996604	1.06638	0.895797	1.26945	1.05324	0.911839	1.21656	1.04675	0.926739	1.1823	0.959053	0.917634	1.00234	0.950837	0.91068	0.992764	0.948619	0.907989	0.991067	0.945438	0.904188	0.98857	0.973019	0.930275	1.01773	0.989098	0.968911	1.0097	0.98542	0.961926	1.00949	4.90513	0.962803	0.914039	1.01417	0.957803	0.908991	1.00924
14.0%	5.16697	0.983664	0.951134	1.01731	0.956594	0.917716	0.99712	0.957281	0.918664	0.997522	1.06319	0.89575	1.26193	1.04953	0.910853	1.20932	1.04457	0.926717	1.1774	0.960553	0.919774	1.00314	0.95306	0.91349	0.994344	0.951046	0.911001	0.992852	0.947904	0.907246	0.990384	0.974253	0.932159	1.01825	0.989193	0.969357	1.00943	0.985478	0.962376	1.00913	5.10661	0.966197	0.918438	1.01644	0.962274	0.914582	1.01245
15.0%	5.35371	0.983581	0.951692	1.01654	0.958455	0.920191	0.998311	0.958789	0.920788	0.998358	1.0602	0.895955	1.25456	1.04615	0.910215	1.20239	1.04253	0.926879	1.1726	0.961986	0.92187	1.00385	0.955149	0.916193	0.995761	0.953321	0.913889	0.994454	0.950221	0.910184	0.992019	0.975411	0.933997	1.01866	0.989316	0.969841	1.00918	0.985583	0.962887	1.00881	5.29809	0.969236	0.922441	1.01841	0.966252	0.919612	1.01526
16.0%	5.53329	0.983574	0.952329	1.01584	0.960216	0.922591	0.999374	0.960244	0.922884	0.999116	1.05739	0.896394	1.24729	1.04305	0.90989	1.19571	1.04061	0.927213	1.16787	0.963358	0.92393	1.00447	0.957123	0.918808	0.997035	0.955462	0.916673	0.995893	0.95241	0.913023	0.993496	0.976504	0.935801	1.01898	0.989462	0.970359	1.00894	0.985727	0.963451	1.00852	5.47823	0.971933	0.926066	1.02007	0.96976	0.924112	1.01766
17.0%	5.70909	0.983632	0.953048	1.0152	0.961911	0.924964	1.00033	0.961673	0.924989	0.999813	1.05469	0.897061	1.24002	1.04016	0.909848	1.18914	1.03877	0.927712	1.16312	0.964698	0.925994	1.00502	0.959021	0.921387	0.998193	0.957516	0.919409	0.997203	0.954515	0.915818	0.994847	0.977553	0.937601	1.01921	0.98963	0.970915	1.00871	0.985909	0.964072	1.00824	5.64886	0.974346	0.929387	1.02148	0.972876	0.928184	1.01972
18.0%	5.88239	0.98375	0.953847	1.01459	0.963556	0.927326	1.0012	0.963086	0.927116	1.00045	1.05209	0.897954	1.23268	1.03744	0.910075	1.18263	1.037	0.928375	1.15832	0.966013	0.928074	1.0055	0.960861	0.923948	0.999248	0.959499	0.922117	0.998397	0.956554	0.918591	0.996086	0.978568	0.939413	1.01936	0.989819	0.971509	1.00847	0.986124	0.964748	1.00797	5.81307	0.97654	0.93249	1.02267	0.975691	0.93194	1.0215
19.0%	6.05166	0.98392	0.954714	1.01402	0.965137	0.929657	1.00197	0.964468	0.929244	1.00103	1.0496	0.899052	1.22535	1.03491	0.910554	1.17624	1.0353	0.929187	1.15353	0.967293	0.930151	1.00592	0.962626	0.92647	1.00019	0.961397	0.924774	0.99947	0.958511	0.921317	0.997207	0.979541	0.941217	1.01943	0.990025	0.972133	1.00825	0.986368	0.965469	1.00772	5.97207	0.978548	0.935416	1.02367	0.978246	0.935436	1.02302
20.0%	6.21654	0.984135	0.955637	1.01348	0.966653	0.931951	1.00265	0.965815	0.931363	1.00154	1.04722	0.900338	1.21807	1.03255	0.911262	1.16998	1.03368	0.930133	1.14876	0.968535	0.932217	1.00627	0.964317	0.928944	1.00104	0.963208	0.927375	1.00043	0.960384	0.923989	0.998213	0.980472	0.943008	1.01942	0.990245	0.972781	1.00802	0.986635	0.966226	1.00748	6.12545	0.980378	0.938171	1.02448	0.980557	0.938685	1.0243
21.0%	6.37956	0.984394	0.956625	1.01297	0.968129	0.93424	1.00325	0.967148	0.933504	1.002	1.04492	0.901817	1.21074	1.03032	0.912192	1.16375	1.03211	0.931219	1.14394	0.969757	0.9343	1.00656	0.965959	0.931409	1.00179	0.964963	0.929959	1.00128	0.962204	0.926648	0.999125	0.981375	0.94481	1.01935	0.990479	0.97346	1.0078	0.986928	0.967027	1.00724	6.27442	0.982059	0.940789	1.02514	0.982659	0.941733	1.02536
22.0%	6.53867	0.984688	0.957659	1.01248	0.969547	0.936497	1.00376	0.968447	0.935634	1.00241	1.04273	0.903459	1.20346	1.02825	0.913318	1.15765	1.03062	0.932421	1.13915	0.970945	0.936372	1.00679	0.967535	0.933833	1.00245	0.966641	0.932492	1.00204	0.96395	0.929259	0.999937	0.982241	0.9466	1.01922	0.990725	0.974157	1.00757	0.987238	0.967857	1.00701	6.42086	0.983619	0.943312	1.02565	0.984594	0.944632	1.02625
23.0%	6.69345	0.985011	0.958729	1.01201	0.970905	0.938711	1.0042	0.96971	0.937745	1.00276	1.04063	0.905241	1.19627	1.02633	0.914616	1.15168	1.02919	0.933722	1.13441	0.972095	0.938424	1.00697	0.969042	0.936206	1.00303	0.968242	0.934967	1.0027	0.96562	0.931814	1.00065	0.983067	0.94837	1.01903	0.990977	0.974866	1.00735	0.987562	0.968707	1.00678	6.56405	0.985059	0.945734	1.02602	0.986361	0.947378	1.02695
24.0%	6.84607	0.985364	0.959843	1.01156	0.972225	0.940912	1.00458	0.970953	0.939862	1.00307	1.03861	0.907174	1.18908	1.02451	0.916086	1.14578	1.0278	0.93513	1.12966	0.973224	0.940482	1.00711	0.970503	0.938561	1.00353	0.969789	0.937417	1.00328	0.967238	0.934346	1.00129	0.983868	0.95014	1.01879	0.991239	0.975596	1.00713	0.987903	0.969586	1.00657	6.70586	0.986403	0.948091	1.02626	0.987992	0.950017	1.02749
25.0%	6.99752	0.985745	0.961004	1.01112	0.973514	0.943114	1.00489	0.972183	0.941996	1.00334	1.03664	0.909261	1.18186	1.0228	0.917728	1.1399	1.02646	0.936646	1.12488	0.974338	0.942555	1.00719	0.971928	0.940911	1.00397	0.971294	0.939857	1.00378	0.968816	0.936871	1.00185	0.984649	0.951922	1.0185	0.991511	0.976347	1.00691	0.98826	0.970497	1.00635	6.84734	0.987666	0.950404	1.02639	0.989507	0.952574	1.02787
26.0%	7.14536	0.986146	0.962189	1.0107	0.974754	0.945279	1.00515	0.97338	0.944109	1.00356	1.03476	0.911455	1.17474	1.0212	0.919501	1.13414	1.02517	0.938238	1.12016	0.97542	0.944609	1.00724	0.973295	0.943217	1.00433	0.972734	0.942245	1.00421	0.970331	0.939347	1.00234	0.985397	0.953683	1.01817	0.991787	0.977105	1.00669	0.988625	0.97142	1.00613	6.98803	0.988845	0.952669	1.0264	0.990902	0.955044	1.02811
27.0%	7.29153	0.986567	0.963408	1.01028	0.975962	0.947433	1.00535	0.974559	0.946226	1.00374	1.03294	0.913774	1.16764	1.01969	0.921415	1.12844	1.02392	0.939916	1.11544	0.976485	0.946667	1.00724	0.974624	0.945507	1.00464	0.97413	0.944613	1.00457	0.971803	0.941804	1.00276	0.986124	0.955446	1.01779	0.99207	0.977878	1.00647	0.989002	0.972365	1.00592	7.1256	0.989927	0.954851	1.02629	0.992164	0.957394	1.0282
28.0%	7.43944	0.987018	0.964687	1.00987	0.977166	0.949626	1.0055	0.975747	0.948394	1.00389	1.03113	0.916267	1.1604	1.01823	0.923508	1.12267	1.02268	0.941715	1.11061	0.977556	0.948775	1.00721	0.975945	0.947834	1.00489	0.975514	0.947014	1.00487	0.973267	0.944298	1.00312	0.986847	0.957248	1.01736	0.992365	0.978682	1.00624	0.989397	0.973351	1.00571	7.26149	0.990929	0.956976	1.02609	0.993314	0.959654	1.02815
29.0%	7.58719	0.987492	0.966008	1.00945	0.97835	0.951828	1.00561	0.976929	0.950584	1.004	1.02937	0.918899	1.15312	1.01685	0.925751	1.1169	1.02147	0.943611	1.10575	0.97862	0.950906	1.00714	0.977242	0.950166	1.00509	0.976869	0.949417	1.00511	0.974703	0.946797	1.00343	0.987555	0.959067	1.01689	0.992668	0.979506	1.00601	0.989806	0.974366	1.00549	7.39976	0.991881	0.959109	1.02577	0.994387	0.961894	1.02798
30.0%	7.73999	0.988003	0.967416	1.00903	0.979555	0.954117	1.00567	0.978143	0.952872	1.00408	1.02758	0.921765	1.14555	1.01548	0.928224	1.11094	1.02023	0.94567	1.10068	0.979713	0.953133	1.00703	0.978559	0.952585	1.00524	0.978241	0.951904	1.00531	0.976162	0.949387	1.00369	0.988274	0.960965	1.01636	0.992989	0.980379	1.00576	0.990242	0.975443	1.00527	7.53798	0.992767	0.961213	1.02536	0.995367	0.964076	1.02767
31.0%	7.89403	0.988539	0.968876	1.0086	0.98075	0.956434	1.00568	0.97936	0.955201	1.00413	1.02583	0.924795	1.13789	1.01418	0.930869	1.10495	1.01902	0.947843	1.09553	0.980808	0.955402	1.00689	0.979861	0.955029	1.00534	0.979593	0.954413	1.00544	0.977605	0.952002	1.0039	0.988985	0.962895	1.01578	0.993321	0.981278	1.00551	0.990694	0.976556	1.00504	7.67987	0.993611	0.963344	1.02483	0.996279	0.966259	1.02723
32.0%	8.05073	0.989103	0.9704	1.00817	0.981946	0.958799	1.00565	0.980589	0.957588	1.00414	1.02408	0.928017	1.13009	1.01292	0.933708	1.09886	1.0178	0.950147	1.09028	0.981914	0.957731	1.00671	0.98116	0.957518	1.00538	0.980939	0.956964	1.00551	0.979044	0.954665	1.00405	0.989694	0.964873	1.01515	0.993665	0.982212	1.00525	0.991165	0.977714	1.0048	7.82465	0.994406	0.965489	1.02419	0.997114	0.968428	1.02665
33.0%	8.20711	0.989683	0.971955	1.00773	0.983119	0.961166	1.00557	0.981805	0.959988	1.00412	1.02238	0.931365	1.12229	1.01174	0.936682	1.09281	1.01662	0.952534	1.08501	0.983009	0.960075	1.00649	0.98243	0.960004	1.00538	0.982251	0.959508	1.00553	0.980452	0.957322	1.00414	0.990386	0.966859	1.01449	0.994015	0.98316	1.00499	0.991644	0.978893	1.00456	7.9712	0.995145	0.967631	1.02344	0.997866	0.970567	1.02593
34.0%	8.36323	0.990277	0.97354	1.0073	0.984271	0.963533	1.00546	0.983009	0.962397	1.00406	1.02073	0.934832	1.11451	1.01062	0.939785	1.0868	1.01546	0.955	1.07974	0.984095	0.962431	1.00625	0.983672	0.962486	1.00532	0.98353	0.962043	1.0055	0.981829	0.959973	1.00418	0.991064	0.968852	1.01378	0.994369	0.984122	1.00472	0.992132	0.98009	1.00432	8.11791	0.99582	0.969746	1.02259	0.998528	0.972652	1.02509
35.0%	8.51714	0.990875	0.97513	1.00687	0.985386	0.965868	1.0053	0.984184	0.964782	1.00398	1.01914	0.938363	1.10686	1.00959	0.942965	1.08091	1.01434	0.957505	1.07454	0.985156	0.964767	1.00598	0.984871	0.964929	1.00523	0.984762	0.964535	1.00541	0.983158	0.962583	1.00417	0.991718	0.970824	1.01306	0.994722	0.985083	1.00446	0.99262	0.981289	1.00408	8.26722	0.996444	0.97187	1.02164	0.999112	0.97472	1.02412
36.0%	8.67159	0.991485	0.97675	1.00644	0.986487	0.968212	1.00511	0.985351	0.967183	1.00386	1.01758	0.942014	1.09921	1.0086	0.94627	1.07504	1.01324	0.960087	1.06933	0.986213	0.967123	1.00568	0.98605	0.967376	1.00508	0.985969	0.967028	1.00528	0.984465	0.965195	1.00412	0.99236	0.972809	1.0123	0.99508	0.986058	1.00418	0.993116	0.982508	1.00384	8.41559	0.997004	0.973951	1.0206	0.999608	0.976721	1.02303
37.0%	8.82854	0.992114	0.978416	1.006	0.987585	0.970592	1.00488	0.986524	0.969628	1.00371	1.01604	0.945824	1.09147	1.00767	0.949737	1.06913	1.01214	0.962774	1.06404	0.987277	0.969526	1.00535	0.987221	0.969855	1.0049	0.987165	0.969551	1.0051	0.985765	0.967842	1.00402	0.992999	0.974829	1.01151	0.995446	0.987059	1.0039	0.993625	0.98376	1.00359	8.55971	0.997492	0.975946	1.01951	1.00001	0.978616	1.02188
38.0%	8.98779	0.992759	0.980124	1.00556	0.988679	0.973002	1.00461	0.987699	0.972109	1.00354	1.01453	0.949785	1.08368	1.00677	0.953357	1.06318	1.01106	0.965558	1.0587	0.988347	0.971971	1.005	0.988384	0.972361	1.00467	0.988349	0.972097	1.00487	0.987055	0.970515	1.00388	0.993633	0.97688	1.01067	0.995819	0.988083	1.00362	0.994144	0.985043	1.00333	8.70539	0.997933	0.977934	1.01834	1.00035	0.980484	1.02062
39.0%	9.1479	0.993411	0.981856	1.0051	0.989759	0.975419	1.00431	0.988865	0.974602	1.00334	1.01304	0.953855	1.07591	1.00593	0.95709	1.05727	1.00999	0.96841	1.05335	0.989413	0.974432	1.00462	0.989525	0.974867	1.0044	0.989509	0.97464	1.00461	0.988323	0.973189	1.00369	0.994256	0.97894	1.00981	0.996195	0.989119	1.00332	0.994669	0.986341	1.00307	8.85237	0.998326	0.979911	1.01709	1.00062	0.982322	1.01925
40.0%	9.30695	0.994061	0.983585	1.00465	0.990812	0.97781	1.00399	0.990006	0.977073	1.00311	1.01162	0.957976	1.06826	1.00515	0.960883	1.05146	1.00895	0.971287	1.04807	0.99046	0.976878	1.00423	0.990633	0.977342	1.0041	0.990631	0.977148	1.0043	0.989553	0.975829	1.00347	0.99486	0.980982	1.00893	0.996569	0.990152	1.00303	0.995191	0.987637	1.0028	9.00049	0.998673	0.981876	1.01576	1.00082	0.984127	1.01779
41.0%	9.4661	0.994712	0.985321	1.00419	0.991845	0.980191	1.00364	0.99113	0.979536	1.00286	1.01023	0.962168	1.06069	1.00443	0.964753	1.04573	1.00793	0.974204	1.04282	0.991498	0.979323	1.00382	0.991715	0.9798	1.00377	0.991724	0.979637	1.00396	0.990756	0.978451	1.00322	0.995451	0.983019	1.00804	0.996942	0.991188	1.00273	0.995712	0.988938	1.00253	9.15077	0.998977	0.983839	1.01435	1.00096	0.985912	1.01624
42.0%	9.62124	0.995343	0.987015	1.00374	0.992834	0.982499	1.00328	0.992208	0.981925	1.0026	1.00892	0.96631	1.05341	1.00377	0.968588	1.04022	1.00696	0.977075	1.03776	0.992499	0.981701	1.00342	0.992744	0.982177	1.00342	0.992761	0.982041	1.0036	0.9919	0.980986	1.00294	0.996014	0.984995	1.00716	0.997304	0.992199	1.00243	0.996219	0.990207	1.00227	9.30114	0.999236	0.985773	1.01288	1.00104	0.987653	1.0146
43.0%	9.77453	0.995963	0.988686	1.00329	0.993792	0.984763	1.0029	0.993255	0.984271	1.00232	1.00767	0.97045	1.04631	1.00316	0.972428	1.03486	1.00602	0.979934	1.03281	0.993477	0.984043	1.003	0.993736	0.984504	1.00305	0.993759	0.984393	1.00321	0.993005	0.983467	1.00263	0.996556	0.986935	1.00627	0.997659	0.993196	1.00214	0.996716	0.99146	1.002	9.45322	0.999454	0.987697	1.01135	1.00106	0.989369	1.01289
44.0%	9.92399	0.99656	0.990309	1.00285	0.994709	0.986954	1.00253	0.994257	0.98654	1.00203	1.00648	0.974522	1.03949	1.00261	0.976213	1.02972	1.00513	0.982736	1.02803	0.99442	0.986317	1.00259	0.99468	0.986751	1.00267	0.994705	0.98666	1.00282	0.994056	0.985863	1.00232	0.997073	0.988814	1.0054	0.998001	0.994166	1.00185	0.997196	0.992678	1.00174	9.60358	0.999629	0.989569	1.00979	1.00103	0.991023	1.01113
45.0%	10.0717	0.997144	0.991905	1.00241	0.995599	0.989102	1.00214	0.99523	0.988764	1.00174	1.00535	0.978575	1.03285	1.0021	0.979987	1.02472	1.00426	0.985514	1.02336	0.995343	0.988553	1.00218	0.995591	0.988947	1.00228	0.995616	0.988876	1.0024	0.995071	0.988205	1.00198	0.997572	0.990657	1.00454	0.998336	0.99512	1.00156	0.997666	0.993877	1.00147	9.75379	0.999767	0.991408	1.0082	1.00095	0.992633	1.00933
46.0%	10.2224	0.997728	0.99352	1.00195	0.99649	0.991272	1.00173	0.996202	0.991009	1.00142	1.00423	0.982729	1.0262	1.00162	0.98386	1.01971	1.00339	0.988349	1.01867	0.996272	0.990819	1.00175	0.996496	0.99116	1.00186	0.99652	0.991107	1.00196	0.996081	0.990566	1.00163	0.998069	0.992519	1.00365	0.998673	0.996088	1.00126	0.998139	0.995092	1.00119	9.90001	0.999868	0.993168	1.00661	1.00083	0.994161	1.00754
47.0%	10.3746	0.998306	0.995133	1.00149	0.997371	0.993439	1.00132	0.997162	0.993248	1.00109	1.00314	0.986936	1.01961	1.00118	0.987787	1.01475	1.00254	0.991208	1.014	0.997199	0.993089	1.00133	0.997386	0.993365	1.00142	0.997407	0.993327	1.0015	0.997075	0.992918	1.00125	0.998558	0.994378	1.00276	0.999007	0.997057	1.00096	0.998608	0.996309	1.00091	10.0448	0.999939	0.99488	1.00502	1.00067	0.995638	1.00573
48.0%	10.5288	0.998877	0.996749	1.00101	0.998248	0.995611	1.00089	0.998113	0.995488	1.00074	1.00207	0.991207	1.01306	1.00076	0.991777	1.00982	1.00169	0.994097	1.00934	0.998126	0.99537	1.00089	0.998265	0.995568	1.00097	0.99828	0.995544	1.00102	0.998057	0.995269	1.00085	0.999042	0.99624	1.00185	0.999339	0.998029	1.00065	0.999074	0.99753	1.00062	10.1925	0.999984	0.996596	1.00338	1.00048	0.997108	1.00386
49.0%	10.6879	0.999449	0.998389	1.00051	0.999133	0.997821	1.00045	0.999069	0.997763	1.00038	1.00102	0.995607	1.00645	1.00036	0.995891	1.00485	1.00084	0.997059	1.00463	0.999069	0.997698	1.00044	0.999145	0.997803	1.00049	0.999153	0.997792	1.00052	0.999042	0.997654	1.00043	0.999527	0.998134	1.00092	0.999674	0.999021	1.00033	0.999543	0.998774	1.00031	10.343	1	0.998312	1.0017	1.00025	0.998569	1.00194
50.0%	10.847	1	1	1	1	1	1	1	1	1	1	1	1	1	1	1	1	1	1	1	1	1	1	1	1	1	1	1	1	1	1	1	1	1	1	1	1	1	1	1	10.4939	1	1	1	1	1	1
51.0%	11.0079	1.00053	0.999476	1.00159	1.00086	0.999549	1.00217	1.00091	0.99961	1.00222	0.999017	0.993642	1.00442	0.999666	0.995217	1.00413	0.999174	0.995419	1.00294	1.00093	0.999558	1.0023	1.00084	0.9995	1.00218	1.00083	0.99947	1.00219	1.00094	0.999556	1.00233	1.00046	0.999077	1.00185	1.00032	0.999665	1.00097	1.00045	0.999676	1.00122	10.6508	0.999975	0.998234	1.00172	0.999713	0.997979	1.00145
52.0%	11.1707	1.00105	0.998935	1.00317	1.00171	0.999095	1.00433	1.00181	0.999209	1.00442	0.998066	0.987382	1.00887	0.999358	0.990503	1.00829	0.998357	0.990886	1.00589	1.00185	0.999118	1.00459	1.00166	0.998989	1.00434	1.00164	0.99893	1.00436	1.00186	0.999102	1.00463	1.00092	0.998155	1.0037	1.00063	0.999322	1.00194	1.00088	0.99934	1.00243	10.8091	0.99993	0.996455	1.00342	0.999404	0.995942	1.00288
53.0%	11.3373	1.00155	0.99837	1.00473	1.00256	0.998636	1.00649	1.00269	0.998791	1.00661	0.997139	0.981161	1.01338	0.999073	0.985816	1.01251	0.997542	0.986359	1.00885	1.00278	0.998678	1.00689	1.00247	0.998464	1.0065	1.00244	0.998373	1.00652	1.00278	0.998633	1.00694	1.00137	0.997226	1.00554	1.00094	0.998967	1.00291	1.00131	0.998988	1.00364	10.9692	0.999868	0.994666	1.0051	0.999077	0.993894	1.00429
54.0%	11.5091	1.00202	0.997773	1.00629	1.00341	0.998169	1.00868	1.00357	0.998354	1.00881	0.996232	0.974946	1.01798	0.998808	0.981126	1.01681	0.996721	0.98181	1.01186	1.00372	0.998236	1.00923	1.00328	0.997922	1.00867	1.00324	0.997799	1.0087	1.00369	0.998149	1.00927	1.00183	0.996286	1.0074	1.00124	0.998594	1.00389	1.00173	0.998614	1.00485	11.1329	0.999792	0.992857	1.00678	0.998734	0.991821	1.0057
55.0%	11.6878	1.00248	0.997136	1.00786	1.00428	0.997693	1.01091	1.00445	0.997892	1.01104	0.99534	0.968695	1.02272	0.99856	0.976401	1.02122	0.995889	0.977209	1.01493	1.00468	0.99779	1.01161	1.00409	0.997359	1.01087	1.00403	0.997203	1.01091	1.00461	0.997645	1.01162	1.00228	0.995329	1.00928	1.00154	0.9982	1.00488	1.00214	0.998212	1.00608	11.3015	0.999704	0.991017	1.00847	0.998376	0.989715	1.00711
56.0%	11.8728	1.00291	0.996456	1.0094	1.00515	0.997214	1.01315	1.00531	0.997408	1.01327	0.994474	0.962463	1.02755	0.99833	0.971678	1.02571	0.995051	0.972591	1.01803	1.00565	0.997345	1.01402	1.0049	0.99678	1.01308	1.00482	0.996591	1.01312	1.00552	0.997126	1.01399	1.00274	0.994364	1.01118	1.00182	0.997784	1.00588	1.00254	0.997781	1.00731	11.4792	0.999604	0.989115	1.0102	0.998002	0.98754	1.00857
57.0%	12.0666	1.0033	0.995718	1.01094	1.00604	0.996725	1.01545	1.00616	0.996892	1.01552	0.993628	0.956183	1.03254	0.998115	0.966903	1.03033	0.994196	0.967905	1.0212	1.00664	0.996897	1.01649	1.0057	0.996178	1.01532	1.00562	0.995954	1.01537	1.00644	0.996586	1.01639	1.0032	0.993381	1.01311	1.0021	0.997338	1.00688	1.00292	0.997311	1.00855	11.6691	0.999494	0.987131	1.01201	0.997612	0.985275	1.0101
58.0%	12.2677	1.00364	0.994923	1.01244	1.00694	0.996236	1.01776	1.007	0.996349	1.01776	0.992816	0.949942	1.03762	0.997916	0.962138	1.03503	0.993336	0.963212	1.0244	1.00765	0.996451	1.01898	1.0065	0.99556	1.01756	1.0064	0.995303	1.01762	1.00735	0.996032	1.0188	1.00365	0.992394	1.01504	1.00236	0.996863	1.00789	1.00327	0.996802	1.00978	11.8654	0.999384	0.985142	1.01383	0.99723	0.983012	1.01165
59.0%	12.4685	1.00392	0.994093	1.01384	1.00781	0.995764	1.02	1.00777	0.995794	1.0199	0.992072	0.943974	1.04262	0.997738	0.957555	1.03961	0.992501	0.958685	1.02751	1.00863	0.996026	1.02139	1.00726	0.994949	1.01972	1.00714	0.99466	1.01979	1.00822	0.995485	1.02112	1.00409	0.991442	1.0169	1.00259	0.996373	1.00885	1.00358	0.996267	1.01095	12.0788	0.999276	0.983062	1.01576	0.996851	0.980654	1.01331
60.0%	12.6641	1.00411	0.993246	1.0151	1.00863	0.995321	1.02211	1.00847	0.99524	1.02188	0.991413	0.938408	1.04741	0.997579	0.953254	1.04397	0.991713	0.954428	1.03045	1.00956	0.995628	1.02368	1.00796	0.99436	1.02174	1.00783	0.994042	1.02182	1.00903	0.994958	1.0233	1.0045	0.990547	1.01864	1.00279	0.99588	1.00975	1.00384	0.995718	1.01203	12.3056	0.999183	0.980954	1.01775	0.996501	0.97828	1.01506
61.0%	12.858	1.00423	0.992363	1.01625	1.00942	0.994896	1.02415	1.00911	0.994673	1.02375	0.990822	0.933115	1.0521	0.997433	0.94913	1.04819	0.990953	0.950342	1.0333	1.01045	0.995247	1.02589	1.00862	0.993778	1.02367	1.00848	0.993435	1.02376	1.00979	0.994437	1.02538	1.00488	0.989689	1.02031	1.00295	0.995371	1.01059	1.00405	0.995143	1.01304	12.5302	0.999121	0.978981	1.01968	0.996224	0.976076	1.01679
62.0%	13.0476	1.00428	0.991452	1.01727	1.01016	0.99449	1.02609	1.00967	0.994097	1.02549	0.990306	0.928138	1.05664	0.997298	0.945216	1.05225	0.990231	0.946464	1.03602	1.0113	0.994883	1.02798	1.00922	0.99321	1.02549	1.00908	0.992844	1.02559	1.0105	0.993929	1.02735	1.00524	0.988876	1.02188	1.00308	0.994853	1.01138	1.00421	0.994546	1.01397	12.7556	0.999101	0.977123	1.02157	0.996031	0.974024	1.01853
63.0%	13.2341	1.00424	0.990504	1.01817	1.01088	0.994096	1.02794	1.01017	0.993504	1.02712	0.989856	0.923413	1.06108	0.997167	0.941461	1.05617	0.989541	0.942749	1.03865	1.01211	0.994528	1.03	1.00979	0.992646	1.02722	1.00964	0.992262	1.02733	1.01116	0.993425	1.02922	1.00558	0.988098	1.02337	1.00318	0.99432	1.01212	1.00432	0.993923	1.01482	12.9745	0.999129	0.97544	1.02339	0.995937	0.972192	1.02026
64.0%	13.4165	1.00413	0.989521	1.01896	1.01155	0.993712	1.02971	1.01061	0.992892	1.02864	0.989473	0.91893	1.06543	0.99704	0.937854	1.05996	0.988884	0.939193	1.0412	1.01287	0.994179	1.03192	1.01031	0.992087	1.02886	1.01016	0.991688	1.02898	1.01178	0.992923	1.03099	1.0059	0.987354	1.02479	1.00324	0.993772	1.0128	1.00438	0.993273	1.01561	13.1844	0.999209	0.973939	1.02513	0.995947	0.97059	1.02197
65.0%	13.5935	1.00395	0.988506	1.01964	1.01219	0.993334	1.0314	1.01097	0.99226	1.03004	0.989154	0.914684	1.06969	0.996913	0.934394	1.06362	0.988263	0.935797	1.04367	1.01359	0.99383	1.03375	1.01078	0.991529	1.0304	1.01064	0.99112	1.03054	1.01234	0.992421	1.03266	1.00619	0.986642	1.02612	1.00327	0.993213	1.01343	1.00439	0.9926	1.01632	13.3839	0.99934	0.972614	1.0268	0.996059	0.969209	1.02365
66.0%	13.7709	1.00369	0.987422	1.02022	1.01281	0.992944	1.03307	1.01129	0.991582	1.03139	0.988888	0.910501	1.07402	0.99678	0.930936	1.06728	0.987657	0.932424	1.04616	1.01429	0.993464	1.03555	1.01122	0.99095	1.03191	1.01109	0.990533	1.03207	1.01288	0.991897	1.0343	1.00647	0.985931	1.02744	1.00327	0.992622	1.01402	1.00435	0.991879	1.01698	13.5723	0.99952	0.97145	1.0284	0.996265	0.968031	1.02532
67.0%	13.9475	1.00335	0.986268	1.02073	1.0134	0.992537	1.03471	1.01155	0.990853	1.03267	0.988675	0.90638	1.07844	0.996639	0.927476	1.07096	0.98707	0.929076	1.04868	1.01496	0.993074	1.03732	1.01164	0.990344	1.03339	1.01151	0.989924	1.03357	1.01338	0.991347	1.03591	1.00673	0.985219	1.02872	1.00323	0.991998	1.01459	1.00426	0.991111	1.01758	13.7603	0.999758	0.970368	1.03004	0.996577	0.966975	1.02709
68.0%	14.1252	1.00292	0.985022	1.02115	1.01398	0.992098	1.03635	1.01175	0.990054	1.03392	0.988514	0.902234	1.08304	0.996485	0.923941	1.07472	0.986493	0.925688	1.05129	1.0156	0.992645	1.0391	1.01202	0.989696	1.03486	1.01191	0.989277	1.03507	1.01386	0.990754	1.0375	1.00699	0.98449	1.03	1.00316	0.99133	1.01512	1.00412	0.99028	1.01815	13.9496	1.00006	0.969351	1.03175	0.997007	0.966028	1.02898
69.0%	14.3057	1.0024	0.983661	1.02149	1.01456	0.991613	1.03803	1.01189	0.989164	1.03514	0.988404	0.897985	1.08793	0.996313	0.92026	1.07865	0.985924	0.922197	1.05405	1.01624	0.99216	1.0409	1.01239	0.988988	1.03634	1.01229	0.988573	1.03658	1.01431	0.990101	1.03912	1.00723	0.983725	1.0313	1.00305	0.990606	1.01564	1.00392	0.98937	1.01868	14.1418	1.00045	0.968382	1.03357	0.997572	0.965176	1.03106
70.0%	14.4862	1.00178	0.982191	1.02176	1.01511	0.991075	1.03972	1.01198	0.98818	1.03635	0.98835	0.893652	1.09308	0.996123	0.916445	1.08273	0.985369	0.918624	1.05696	1.01684	0.991613	1.04271	1.01272	0.988217	1.03783	1.01265	0.987812	1.03811	1.01474	0.989384	1.04074	1.00746	0.982923	1.03261	1.0029	0.989831	1.01614	1.00366	0.988389	1.01917	14.3357	1.00092	0.967457	1.03553	0.998282	0.96442	1.03333
71.0%	14.6642	1.00108	0.980623	1.02196	1.01563	0.990481	1.04142	1.012	0.987103	1.03752	0.988351	0.889244	1.0985	0.995915	0.912505	1.08695	0.984836	0.91498	1.06002	1.01741	0.990997	1.04453	1.01302	0.987382	1.03932	1.01298	0.98699	1.03965	1.01512	0.9886	1.04236	1.00767	0.982082	1.03393	1.00271	0.98901	1.0166	1.00335	0.987342	1.01961	14.5276	1.00147	0.966577	1.03761	0.999133	0.96376	1.0358
72.0%	14.8429	1.00027	0.978919	1.0221	1.01614	0.989805	1.04318	1.01196	0.985901	1.0387	0.988406	0.884636	1.10435	0.995683	0.908331	1.09143	0.984314	0.911167	1.06333	1.01796	0.990287	1.0464	1.01329	0.986454	1.04086	1.01328	0.98608	1.04123	1.01549	0.987722	1.04403	1.00787	0.981173	1.0353	1.00249	0.988125	1.01705	1.00297	0.986205	1.02002	14.7168	1.0021	0.965725	1.03984	1.00013	0.963181	1.03849
73.0%	15.0235	0.99936	0.977052	1.02218	1.01664	0.989029	1.04502	1.01185	0.984548	1.0399	0.988516	0.879742	1.11074	0.99542	0.903843	1.09628	0.9838	0.90712	1.06696	1.01848	0.989462	1.04835	1.01354	0.985411	1.04246	1.01356	0.98506	1.04289	1.01582	0.986727	1.04577	1.00806	0.980174	1.03675	1.00221	0.987161	1.0175	1.00253	0.984962	1.0204	14.9068	1.00283	0.964866	1.04228	1.00129	0.962654	1.04147
74.0%	15.2059	0.998328	0.975003	1.02221	1.01712	0.988132	1.04697	1.01167	0.98302	1.04116	0.988684	0.874498	1.11778	0.995124	0.898983	1.10155	0.983294	0.902789	1.07098	1.01898	0.988498	1.0504	1.01375	0.984233	1.04416	1.01383	0.98391	1.04466	1.01613	0.985595	1.04761	1.00824	0.979064	1.03829	1.00189	0.98611	1.01793	1.00201	0.983599	1.02076	15.0974	1.00366	0.963979	1.04498	1.00263	0.962161	1.04479
75.0%	15.389	0.99718	0.972769	1.0222	1.01759	0.987101	1.04902	1.01142	0.981307	1.04246	0.98891	0.868881	1.12552	0.994793	0.89373	1.10728	0.982799	0.898161	1.07541	1.01945	0.987384	1.05256	1.01394	0.982908	1.04596	1.01407	0.982618	1.04653	1.01641	0.984312	1.04955	1.00841	0.977831	1.03995	1.00153	0.984971	1.01836	1.00142	0.982117	1.0211	15.2864	1.0046	0.963053	1.04793	1.00413	0.961688	1.04845
76.0%	15.571	0.995929	0.970362	1.02217	1.01804	0.985934	1.05119	1.01111	0.979413	1.04383	0.989188	0.862899	1.13396	0.994427	0.888097	1.11349	0.98232	0.893247	1.08028	1.01989	0.986114	1.05482	1.0141	0.981436	1.04785	1.01429	0.981184	1.04851	1.01666	0.982878	1.0516	1.00856	0.97647	1.04171	1.00112	0.98375	1.01879	1.00077	0.980524	1.02143	15.4728	1.00563	0.96207	1.05116	1.0058	0.961215	1.05246
77.0%	15.7485	0.994622	0.967854	1.02213	1.01846	0.984656	1.05342	1.01074	0.977387	1.04523	0.989498	0.856685	1.1429	0.994037	0.882224	1.12002	0.981872	0.88817	1.08546	1.02028	0.984718	1.05713	1.01423	0.97985	1.04981	1.01448	0.979638	1.05055	1.01687	0.981324	1.05371	1.0087	0.97501	1.04355	1.00068	0.982483	1.01922	1.00007	0.978866	1.02174	15.6516	1.0067	0.961047	1.05453	1.00755	0.960731	1.05664
78.0%	15.9227	0.993279	0.965265	1.02211	1.01885	0.983278	1.0557	1.01032	0.975245	1.04666	0.989823	0.85026	1.15229	0.993625	0.876141	1.12686	0.981456	0.882956	1.09095	1.02064	0.983205	1.05949	1.01432	0.978161	1.05182	1.01464	0.97799	1.05266	1.01705	0.979658	1.05587	1.00882	0.973454	1.04546	1.00024	0.981182	1.01966	0.999348	0.977155	1.02205	15.8219	1.0078	0.959999	1.05799	1.00931	0.960226	1.06091
79.0%	16.0925	0.991931	0.962648	1.0221	1.01921	0.981827	1.05801	1.00987	0.973028	1.04811	0.990145	0.843732	1.16197	0.993196	0.869961	1.13389	0.98108	0.877698	1.09664	1.02095	0.981607	1.06187	1.01439	0.976401	1.05385	1.01477	0.976271	1.05478	1.01719	0.977912	1.05805	1.00891	0.97183	1.04741	0.999787	0.979872	1.02011	0.998613	0.975422	1.02236	15.9864	1.00892	0.958922	1.06153	1.0111	0.959694	1.06525
80.0%	16.2578	0.990601	0.960042	1.02213	1.01954	0.980332	1.06031	1.0094	0.970772	1.04956	0.990451	0.837191	1.17177	0.992755	0.863774	1.14099	0.980746	0.872474	1.10245	1.02122	0.979952	1.06422	1.01443	0.974598	1.05588	1.01487	0.974508	1.05691	1.0173	0.976114	1.06021	1.00899	0.970165	1.04937	0.999349	0.978572	1.02057	0.997881	0.973694	1.02267	16.144	1.01004	0.957844	1.06507	1.01285	0.959148	1.06957
81.0%	16.4223	0.989278	0.957421	1.0222	1.01984	0.978781	1.06263	1.00889	0.968458	1.05102	0.990733	0.830566	1.18179	0.992295	0.857519	1.14825	0.980451	0.867232	1.10845	1.02145	0.978226	1.06659	1.01444	0.972737	1.05793	1.01495	0.972686	1.05905	1.01737	0.974249	1.06239	1.00905	0.968443	1.05137	0.99892	0.977271	1.02105	0.997146	0.97195	1.023	16.2981	1.01116	0.956761	1.06865	1.0146	0.958584	1.07389
82.0%	16.5855	0.987984	0.954827	1.02229	1.02013	0.977202	1.06494	1.00837	0.96612	1.05246	0.99098	0.823955	1.19186	0.99182	0.851292	1.15555	0.980201	0.862055	1.11454	1.02165	0.97646	1.06892	1.01443	0.970848	1.05996	1.015	0.970835	1.06118	1.0174	0.972347	1.06455	1.00909	0.966692	1.05336	0.998511	0.975988	1.02155	0.99642	0.970217	1.02333	16.4536	1.01232	0.955656	1.07235	1.01637	0.957995	1.07831
83.0%	16.7485	0.986727	0.952271	1.02243	1.02039	0.975605	1.06722	1.00782	0.963771	1.05388	0.991181	0.817381	1.20193	0.991328	0.845117	1.16283	0.979997	0.856968	1.12069	1.0218	0.974663	1.07122	1.01439	0.96894	1.06197	1.01503	0.968962	1.06328	1.0174	0.970415	1.06666	1.00912	0.96492	1.05534	0.998125	0.97473	1.02208	0.995706	0.968499	1.02368	16.6072	1.01349	0.954573	1.07603	1.01811	0.957406	1.08267
84.0%	16.9152	0.985494	0.949726	1.02261	1.02063	0.973975	1.06951	1.00724	0.961381	1.0553	0.991325	0.810763	1.2121	0.990809	0.838923	1.17019	0.979843	0.851917	1.12698	1.02192	0.972814	1.0735	1.01432	0.966992	1.06397	1.01502	0.967047	1.06538	1.01736	0.968431	1.06877	1.00911	0.963108	1.05732	0.997765	0.973485	1.02265	0.994998	0.966776	1.02404	16.7613	1.01466	0.953514	1.07973	1.01983	0.956818	1.087
85.0%	17.0888	0.984287	0.94719	1.02284	1.02085	0.972308	1.07181	1.00663	0.958941	1.0567	0.991397	0.804071	1.22236	0.990253	0.832692	1.17763	0.979745	0.8469	1.13343	1.02199	0.970906	1.07576	1.01422	0.964995	1.06596	1.01498	0.965081	1.06746	1.01728	0.966384	1.07085	1.00909	0.961249	1.05931	0.997435	0.972252	1.02327	0.994296	0.965043	1.02443	16.9197	1.01588	0.952477	1.0835	1.02155	0.95623	1.09134
86.0%	17.2723	0.983118	0.944675	1.02313	1.02105	0.970609	1.07412	1.00598	0.95645	1.05808	0.991368	0.797305	1.23267	0.98965	0.826431	1.18511	0.979719	0.841941	1.14004	1.02201	0.968935	1.078	1.01409	0.962949	1.06794	1.0149	0.963063	1.06953	1.01714	0.964271	1.0729	1.00903	0.959342	1.06129	0.997148	0.971042	1.02396	0.993604	0.963303	1.02486	17.0841	1.01713	0.95148	1.08731	1.02327	0.955652	1.09567
87.0%	17.4647	0.982036	0.942269	1.02348	1.02122	0.968928	1.07634	1.00529	0.953977	1.05937	0.991203	0.790646	1.24263	0.989005	0.820323	1.19237	0.979784	0.83721	1.14664	1.02197	0.966954	1.08012	1.01391	0.96091	1.06983	1.01477	0.961046	1.07151	1.01693	0.962143	1.07483	1.00893	0.957441	1.0632	0.996928	0.969901	1.02471	0.992948	0.961608	1.02531	17.2577	1.01843	0.95054	1.09118	1.02497	0.955093	1.09996
88.0%	17.6618	0.981109	0.940102	1.02391	1.02136	0.967349	1.07839	1.0046	0.951636	1.06051	0.990871	0.78439	1.2517	0.988332	0.814658	1.19903	0.979958	0.83296	1.1529	1.02186	0.965051	1.08201	1.01368	0.958971	1.07152	1.01459	0.959123	1.07327	1.01665	0.960096	1.07653	1.0088	0.955634	1.06491	0.996802	0.968894	1.02551	0.992367	0.960044	1.02578	17.4398	1.01977	0.94971	1.09501	1.02661	0.954576	1.10408
89.0%	17.8625	0.980384	0.938259	1.0244	1.02145	0.965925	1.08017	1.00391	0.949494	1.06144	0.99034	0.7787	1.2595	0.987638	0.809601	1.20483	0.980255	0.829341	1.15863	1.02166	0.96328	1.08358	1.01342	0.957189	1.07294	1.01435	0.957348	1.07475	1.01629	0.958181	1.07793	1.00861	0.953973	1.06638	0.996793	0.968068	1.02637	0.991886	0.95866	1.02626	17.6257	1.02109	0.949055	1.0986	1.0281	0.954135	1.1078
90.0%	18.0742	0.97989	0.93677	1.025	1.02149	0.964657	1.08168	1.00321	0.947543	1.06215	0.989544	0.77353	1.26588	0.9869	0.805139	1.20969	0.98071	0.82639	1.16385	1.02137	0.961627	1.08482	1.01309	0.955555	1.07408	1.01404	0.955709	1.07593	1.01584	0.956383	1.07898	1.00837	0.952453	1.06756	0.996931	0.967442	1.02732	0.991518	0.957466	1.02678	17.8158	1.02238	0.948614	1.10189	1.0294	0.953784	1.111
91.0%	18.3047	0.979703	0.935727	1.02575	1.02148	0.963574	1.08286	1.00249	0.945815	1.06256	0.98838	0.768925	1.27047	0.986092	0.801364	1.2134	0.981382	0.824253	1.16846	1.02094	0.960103	1.08563	1.01267	0.954089	1.07486	1.01362	0.954224	1.07672	1.01524	0.954708	1.07961	1.00804	0.951092	1.06839	0.99727	0.967077	1.02841	0.991299	0.956505	1.02736	18.0135	1.02364	0.948416	1.10483	1.03047	0.953523	1.11362
92.0%	18.5619	0.979915	0.935246	1.02672	1.02138	0.962697	1.08364	1.00174	0.944335	1.06263	0.986725	0.764908	1.27287	0.985186	0.798358	1.21573	0.98234	0.823083	1.17241	1.02034	0.958706	1.08593	1.01215	0.952803	1.07519	1.01307	0.952899	1.07704	1.01446	0.953153	1.07971	1.0076	0.949904	1.06879	0.997873	0.96704	1.02969	0.991272	0.955831	1.02803	18.2272	1.02491	0.948479	1.1075	1.03132	0.953331	1.11568
93.0%	18.8568	0.980675	0.935499	1.02803	1.02118	0.962044	1.08394	1.00094	0.943135	1.06228	0.984391	0.761465	1.27258	0.984142	0.796207	1.21644	0.983698	0.823079	1.17566	1.01949	0.95742	1.08558	1.01147	0.951701	1.075	1.01233	0.95173	1.07679	1.01342	0.951695	1.07914	1.007	0.948893	1.06867	0.998844	0.967437	1.03127	0.991508	0.955526	1.02885	18.4679	1.02624	0.948842	1.10994	1.03191	0.953169	1.11715
94.0%	19.1914	0.982163	0.936695	1.02984	1.02083	0.961617	1.08369	1.00011	0.942263	1.0615	0.981224	0.758571	1.26923	0.982953	0.794991	1.21535	0.985552	0.824401	1.1782	1.01833	0.956223	1.08448	1.01061	0.950789	1.07419	1.01136	0.950714	1.07587	1.01207	0.950321	1.07783	1.00622	0.948063	1.06795	1.00028	0.968388	1.03323	0.9921	0.955704	1.02988	18.7495	1.02765	0.949562	1.11215	1.03212	0.952944	1.11788
95.0%	19.5968	0.984791	0.939201	1.03259	1.02026	0.961271	1.08288	0.999204	0.941616	1.06031	0.97671	0.755563	1.26258	0.981504	0.794396	1.21268	0.988212	0.827123	1.18067	1.01669	0.954866	1.08252	1.00944	0.949885	1.07273	1.01001	0.949645	1.07422	1.01021	0.948772	1.07562	1.00513	0.947238	1.06656	1.00247	0.970132	1.03589	0.993242	0.956524	1.03137	19.0766	1.02911	0.950622	1.11408	1.03179	0.952432	1.11775
96.0%	20.1198	0.989383	0.943624	1.03736	1.01932	0.960475	1.08177	0.998181	0.940789	1.05907	0.96993	0.750389	1.2537	0.979624	0.793106	1.21001	0.992248	0.830684	1.18523	1.01422	0.952626	1.0798	1.00775	0.948406	1.07082	1.00804	0.947888	1.072	1.00748	0.946322	1.0726	1.00352	0.945847	1.06472	1.00594	0.973083	1.0399	0.995331	0.958247	1.03385	19.5012	1.03076	0.951959	1.11607	1.03049	0.95091	1.11672
97.0%	20.8212	0.997368	0.95039	1.04667	1.01774	0.957275	1.08202	0.997025	0.938114	1.05964	0.959454	0.736279	1.25028	0.97709	0.78583	1.2149	0.998575	0.831289	1.19953	1.01038	0.947222	1.07776	1.00524	0.944337	1.07006	1.00502	0.943335	1.07074	1.00336	0.940709	1.07018	1.00107	0.941908	1.06394	1.01157	0.977677	1.04663	0.999059	0.961007	1.03862	20.0981	1.03264	0.952667	1.11934	1.02723	0.945912	1.11554
98.0%	21.8264	1.01164	0.958724	1.06747	1.015	0.945545	1.08955	0.99569	0.928029	1.06828	0.942496	0.69363	1.28065	0.973439	0.755951	1.2535	1.00906	0.815519	1.24853	1.00413	0.931838	1.08202	1.00124	0.931412	1.07631	1.00017	0.929521	1.07619	0.996754	0.925147	1.0739	0.997105	0.929258	1.0699	1.02114	0.984061	1.05961	1.00581	0.964104	1.04931	21.0867	1.03492	0.947078	1.1309	1.01902	0.9269	1.12029
99.0%	23.1211	1.03294	0.963982	1.10683	1.01103	0.918894	1.1124	0.994274	0.904297	1.0932	0.919122	0.608353	1.38864	0.968729	0.688329	1.36335	1.02401	0.767828	1.36567	0.995383	0.900038	1.10083	0.995753	0.903289	1.09768	0.993448	0.900059	1.09653	0.987639	0.893251	1.092	0.991597	0.901651	1.09052	1.03498	0.989949	1.08207	1.01589	0.964562	1.06994	22.5926	1.03722	0.919276	1.17029	1.00285	0.875016	1.14935
99.1%	23.2971	1.03594	0.964247	1.11297	1.01048	0.914665	1.11633	0.99409	0.900479	1.09743	0.915934	0.595748	1.40821	0.968089	0.677898	1.3825	1.0261	0.759972	1.38542	0.994179	0.895109	1.10421	0.994998	0.898866	1.10141	0.992523	0.895451	1.10012	0.986387	0.888314	1.09529	0.990838	0.897308	1.09412	1.03692	0.99051	1.0855	1.0173	0.964315	1.0732	22.7733	1.03746	0.914863	1.17649	1.00082	0.86783	1.15419
99.2%	23.489	1.03922	0.964438	1.11981	1.00988	0.909967	1.12076	0.993889	0.896228	1.10219	0.912473	0.582006	1.43058	0.967393	0.666424	1.40428	1.02838	0.751231	1.40777	0.99287	0.889654	1.10806	0.994177	0.893959	1.10563	0.991516	0.890343	1.10419	0.985025	0.882851	1.09902	0.990013	0.892489	1.09819	1.03903	0.991064	1.08932	1.01885	0.963975	1.07684	22.9825	1.03774	0.909595	1.18395	0.99848	0.859419	1.16004
99.3%	23.7082	1.04299	0.964548	1.12781	1.00919	0.904504	1.126	0.99366	0.891272	1.10781	0.908535	0.56636	1.45744	0.966598	0.653236	1.43028	1.03099	0.741065	1.43434	0.991376	0.883335	1.11263	0.993239	0.88826	1.11062	0.990367	0.884418	1.10901	0.98347	0.876524	1.10347	0.98907	0.886894	1.10302	1.04145	0.99163	1.09378	1.02061	0.963508	1.0811	23.2182	1.03806	0.903491	1.19268	0.99585	0.849864	1.16691
99.4%	23.9643	1.0474	0.964548	1.13737	1.00839	0.898022	1.13233	0.993393	0.885377	1.11459	0.903955	0.548242	1.49046	0.96567	0.637803	1.46208	1.03404	0.72902	1.46669	0.989633	0.875863	1.11818	0.992145	0.881506	1.11667	0.989026	0.877401	1.11485	0.981658	0.869045	1.10886	0.98797	0.880263	1.10886	1.04429	0.992211	1.0991	1.02268	0.962867	1.08621	23.4908	1.03843	0.896253	1.20316	0.992817	0.838749	1.17519
99.5%	24.2741	1.05277	0.964391	1.14924	1.00743	0.890071	1.14026	0.993069	0.878126	1.12306	0.898446	0.52666	1.53269	0.964548	0.619198	1.50251	1.03775	0.714302	1.50767	0.987529	0.866732	1.12516	0.990822	0.873232	1.12425	0.987406	0.868812	1.12219	0.97947	0.859906	1.11566	0.98664	0.872138	1.11618	1.04773	0.99281	1.10568	1.02519	0.961971	1.09256	23.8111	1.03886	0.887563	1.21596	0.989266	0.825657	1.18529
99.6%	24.6572	1.05944	0.964	1.16433	1.00623	0.880126	1.15041	0.992669	0.869035	1.13389	0.89168	0.500634	1.58817	0.963163	0.596441	1.55537	1.04236	0.696022	1.56104	0.984933	0.855359	1.13414	0.989189	0.862897	1.13397	0.985407	0.858097	1.13161	0.976771	0.848525	1.1244	0.984999	0.86199	1.12556	1.05199	0.993418	1.11402	1.0283	0.960712	1.10064	24.2151	1.03941	0.876394	1.23275	0.984802	0.80916	1.19857
99.7%	25.2526	1.06989	0.963052	1.18859	1.00438	0.864538	1.16685	0.992047	0.854744	1.15141	0.881264	0.461906	1.68135	0.961015	0.561915	1.64358	1.04956	0.667732	1.64973	0.980912	0.837619	1.14872	0.986657	0.846725	1.14971	0.982308	0.841349	1.14688	0.97259	0.830778	1.13861	0.982454	0.846107	1.14077	1.05866	0.994125	1.12739	1.03315	0.958487	1.11363	24.726	1.04011	0.862076	1.2549	0.979189	0.78845	1.21607
99.8%	25.9813	1.08283	0.961479	1.2195	1.00212	0.845424	1.18786	0.991287	0.837165	1.17378	0.868683	0.417686	1.80665	0.958392	0.521472	1.76139	1.05844	0.633754	1.76771	0.976013	0.815989	1.16742	0.983566	0.826933	1.16987	0.978529	0.820883	1.16645	0.967499	0.809146	1.15684	0.979347	0.826666	1.16023	1.06688	0.994685	1.14432	1.03912	0.955432	1.13014	25.3788	1.04099	0.843645	1.2845	0.972062	0.762374	1.23942
99.9%	26.9965	1.10111	0.958776	1.26458	0.998978	0.819003	1.2185	0.99023	0.812784	1.20641	0.851455	0.362105	2.00212	0.954749	0.468938	1.94385	1.07093	0.588229	1.94975	0.96923	0.786284	1.19474	0.979277	0.799635	1.19928	0.973288	0.7927	1.19501	0.96045	0.779448	1.18348	0.975036	0.799841	1.18861	1.07844	0.995069	1.16879	1.04749	0.950759	1.15407	26.1862	1.04209	0.820877	1.32291	0.963318	0.730908	1.26963
100.0%	31.3652	1.18337	0.94406	1.48335	0.985567	0.711756	1.36471	0.98569	0.713054	1.36257	0.781129	0.19275	3.16557	0.939232	0.293074	3.01001	1.12641	0.422137	3.00565	0.940571	0.667684	1.32499	0.96103	0.689453	1.33958	0.951051	0.67943	1.33126	0.930696	0.660995	1.31044	0.956699	0.691427	1.32375	1.12962	0.994093	1.28361	1.0843	0.92817	1.26669	28.402	1.0451	0.759913	1.43732	0.939727	0.649876	1.35885
